# Genetic variation associated with human longevity and Alzheimer’s disease risk act through microglia and oligodendrocyte cross-talk

**DOI:** 10.1101/2023.03.30.23287975

**Authors:** Andrew C. Graham, Eftychia Bellou, Janet C. Harwood, Umran Yaman, Meral Celikag, Naciye Magusali, Naiomi Rambarack, Juan A. Botia, Carlo Sala Frigerio, John Hardy, Valentina Escott-Price, Dervis A. Salih

## Abstract

Ageing is the greatest global healthcare challenge, as it underlies age-related functional decline and is the primary risk factor for a range of common diseases, including neurodegenerative conditions such as Alzheimer’s disease (AD). However, the molecular mechanisms defining chronological age versus biological age, and how these underlie AD pathogenesis, are not well understood. The objective of this study was to integrate common human genetic variation associated with human lifespan or AD from Genome-Wide Association Studies (GWAS) with co-expression networks altered with age in the central nervous system, to gain insights into the biological processes which connect ageing with AD and lifespan. Initially, we identified common genetic variation in the human population associated with lifespan and AD by performing a gene-based association study using GWAS data. We also identified preserved co-expression networks associated with age in the brains of C57BL/6J mice from bulk and single-cell RNA-sequencing (RNA-seq) data, and in the brains of humans from bulk RNA-seq data. We then intersected the human gene-level common variation with these co-expression networks, representing the different cell types and processes of the brain. We found that genetic variation associated with AD was enriched in both microglial and oligodendrocytic bulk RNA-seq gene networks, which show increased expression with ageing in the human hippocampus, in contrast to synaptic networks which decreased with age. Further, longevity-associated genetic variation was modestly enriched in a single-cell gene network expressed by homeostatic microglia. Finally, we performed a transcriptome-wide association study (TWAS), to identify and confirm new risk genes associated with ageing that show variant-dependent changes in gene expression. In addition to validating known ageing-related genes such as *APOE* and *FOXO3*, we found that Caspase 8 (*CASP8*) and *APOC1* show genetic variation associated with longevity. We observed that variants contributing to ageing and AD balance different aspects of microglial function suggesting that ageing-related processes affect multiple cell types in the brain. Specifically, changes in homeostatic microglia are associated with lifespan, and allele-dependent expression changes in age-related genes control microglial activation and myelination influencing the risk of developing AD. We identified putative molecular drivers of these genetic networks, as well as module genes whose expression in relevant human tissues are significantly associated with AD-risk or longevity, and may drive “inflammageing.” Our study also shows allele-dependent expression changes with ageing for genes classically involved in neurodegeneration, including *MAPT* and *HTT*, and demonstrates that *PSEN1* is a prominent member/hub of an age-dependent expression network. In conclusion, this work provides new insights into cellular processes associated with ageing in the brain, and how these may contribute to the resilience of the brain against ageing or AD-risk. Our findings have important implications for developing markers indicating the physiological age and pre-pathological state of the brain, and provide new targets for therapeutic intervention.
