## Supplementary Table 10 for "Genetic variation associated with human longevity and Alzheimer’s disease risk act through microglia and oligodendrocyte cross-talk"

### Sheet: Supp Table 10 Mouse hippo bulk 
	ensgene	name	module	mm
312	Il33	Il33	magenta	0.924065
461	Zc3hav1	Zc3hav1	magenta	0.909262
261	Gm42756	Gm42756	magenta	0.904824
360	Mpeg1	Mpeg1	magenta	0.896987
137	Ctss	Ctss	magenta	0.896182
318	Itpripl2	Itpripl2	magenta	0.884056
155	Erbin	Erbin	magenta	0.88348
389	Pcdhb9	Pcdhb9	magenta	0.88213
410	Rasgrp3	Rasgrp3	magenta	0.877706
102	C4b	C4b	magenta	0.87261
292	H2-Q7	H2-Q7	magenta	0.872585
438	Sspn	Sspn	magenta	0.871624
30	A230001M10Rik	A230001M10Rik	magenta	0.870098
371	Neat1	Neat1	magenta	0.859865
453	Ugt1a6a	Ugt1a6a	magenta	0.855064
25	7630403G23Rik	7630403G23Rik	magenta	0.85436
455	Upk1b	Upk1b	magenta	0.85184
162	Fbxw15	Fbxw15	magenta	0.85074
123	Clec7a	Clec7a	magenta	0.847824
29	9930111J21Rik2	9930111J21Rik2	magenta	0.843572
54	AC163342.1	AC163342.1	magenta	0.842213
91	B230206H07Rik	B230206H07Rik	magenta	0.841003
5	1700063D05Rik	1700063D05Rik	magenta	0.840552
52	AC159477.1	AC159477.1	magenta	0.83979
343	Map7	Map7	magenta	0.837419
135	Ctnna3	Ctnna3	magenta	0.83474
31	A330015K06Rik	A330015K06Rik	magenta	0.834086
402	Pmp22	Pmp22	magenta	0.827056
342	Lyz2	Lyz2	magenta	0.826589
291	H2-Q6	H2-Q6	magenta	0.82241
11	2310015A10Rik	2310015A10Rik	magenta	0.821843
378	Onecut1	Onecut1	magenta	0.812128
347	Megf10	Megf10	magenta	0.811063
100	Bmp2k	Bmp2k	magenta	0.803976
328	Lag3	Lag3	magenta	0.803649
45	AC134608.1	AC134608.1	magenta	0.80354
424	Shtn1	Shtn1	magenta	0.800554
339	Lsp1	Lsp1	magenta	0.798864
400	Plekhh2	Plekhh2	magenta	0.798381
73	Ankub1	Ankub1	magenta	0.796609
399	Plek	Plek	magenta	0.792276
16	3222401L13Rik	3222401L13Rik	magenta	0.792002
163	Fbxw23	Fbxw23	magenta	0.791966
176	Gbp11	Gbp11	magenta	0.785225
401	Pls1	Pls1	magenta	0.78475
115	Cd33	Cd33	magenta	0.784405
322	Kdm3a	Kdm3a	magenta	0.780383
404	Prrg1	Prrg1	magenta	0.77795
415	Renbp	Renbp	magenta	0.777587
270	Gm45351	Gm45351	magenta	0.776724
306	Ifit3b	Ifit3b	magenta	0.775088
295	Havcr2	Havcr2	magenta	0.774834
142	Cyp2d22	Cyp2d22	magenta	0.773669
449	Trim30d	Trim30d	magenta	0.77147
372	Nek9	Nek9	magenta	0.769741
264	Gm43625	Gm43625	magenta	0.769186
80	Appl2	Appl2	magenta	0.768469
361	Msn	Msn	magenta	0.768218
382	Parp3	Parp3	magenta	0.765234
105	Car5b	Car5b	magenta	0.764531
35	Abca8a	Abca8a	magenta	0.762689
358	Mlh1	Mlh1	magenta	0.762432
393	Pde1c	Pde1c	magenta	0.760471
459	Xaf1	Xaf1	magenta	0.759915
78	Apoe	Apoe	magenta	0.758966
367	Naalad2	Naalad2	magenta	0.75805
425	Siglech	Siglech	magenta	0.757776
65	Ahnak	Ahnak	magenta	0.756276
77	Anxa5	Anxa5	magenta	0.75572
124	Clic5	Clic5	magenta	0.755072
143	Cyp2e1	Cyp2e1	magenta	0.754335
329	Laptm5	Laptm5	magenta	0.753852
414	Rcbtb1	Rcbtb1	magenta	0.753007
385	Pcdhb3	Pcdhb3	magenta	0.750259
413	Rbm3	Rbm3	magenta	0.747954
411	Rassf2	Rassf2	magenta	0.747119
26	9330111N05Rik	9330111N05Rik	magenta	0.745499
403	Pogk	Pogk	magenta	0.744228
450	Txlnb	Txlnb	magenta	0.742615
390	Pcdhga2	Pcdhga2	magenta	0.740619
90	AU020206	AU020206	magenta	0.740048
71	Aldh6a1	Aldh6a1	magenta	0.740021
15	2900052L18Rik	2900052L18Rik	magenta	0.739255
381	Parp12	Parp12	magenta	0.737707
64	Adgre1	Adgre1	magenta	0.735462
74	Anp32e	Anp32e	magenta	0.734763
341	Ly6g6f	Ly6g6f	magenta	0.733241
158	Fads6	Fads6	magenta	0.733057
21	4930565N06Rik	4930565N06Rik	magenta	0.730336
428	Slc15a3	Slc15a3	magenta	0.730216
439	Swap70	Swap70	magenta	0.729373
333	Lgi4	Lgi4	magenta	0.729129
334	Lilrb4a	Lilrb4a	magenta	0.728676
443	Tlr3	Tlr3	magenta	0.72271
326	Klhl4	Klhl4	magenta	0.72223
311	Ikzf1	Ikzf1	magenta	0.720602
138	Cx3cr1	Cx3cr1	magenta	0.719727
165	Fcgr2b	Fcgr2b	magenta	0.719657
284	Gpr34	Gpr34	magenta	0.719036
241	Gm26908	Gm26908	magenta	0.718758
147	Dock1	Dock1	magenta	0.718567
445	Tmod1	Tmod1	magenta	0.718299
408	Rapgef4	Rapgef4	magenta	0.718273
366	Mvp	Mvp	magenta	0.716294
56	AC166095.1	AC166095.1	magenta	0.715751
8	1810062O18Rik	1810062O18Rik	magenta	0.714817
85	Asah2	Asah2	magenta	0.713147
287	H2-D1	H2-D1	magenta	0.710223
464	Zfp433	Zfp433	magenta	0.710054
208	Gm16551	Gm16551	magenta	0.70921
421	Sap30bpos	Sap30bpos	magenta	0.708097
216	Gm20649	Gm20649	magenta	0.706929
440	Taf7l	Taf7l	magenta	0.703687
136	Ctso	Ctso	magenta	0.703424
38	AC117236.1	AC117236.1	magenta	0.702886
116	Cd37	Cd37	magenta	0.702034
103	Calr3	Calr3	magenta	0.700873
118	Cdk5rap2	Cdk5rap2	magenta	0.700456
304	Ifih1	Ifih1	magenta	0.69983
269	Gm45268	Gm45268	magenta	0.699205
458	Wfdc17	Wfdc17	magenta	0.698307
383	Pcdhb12	Pcdhb12	magenta	0.69823
290	H2-M3	H2-M3	magenta	0.697689
79	Apol8	Apol8	magenta	0.69617
437	Srebf1	Srebf1	magenta	0.694535
218	Gm21119	Gm21119	magenta	0.693907
446	Tmtc2	Tmtc2	magenta	0.693659
447	Tnfsf13b	Tnfsf13b	magenta	0.693247
325	Kif13a	Kif13a	magenta	0.690191
94	BC024139	BC024139	magenta	0.690038
314	Irak3	Irak3	magenta	0.689238
117	Cd48	Cd48	magenta	0.687373
219	Gm21984	Gm21984	magenta	0.686474
97	BC035947	BC035947	magenta	0.686416
348	Mfap3l	Mfap3l	magenta	0.686096
160	Fam24a	Fam24a	magenta	0.68534
369	Ncf1	Ncf1	magenta	0.684373
252	Gm3654	Gm3654	magenta	0.682891
417	Rrbp1	Rrbp1	magenta	0.682679
407	Ptprc	Ptprc	magenta	0.679635
452	Ucp3	Ucp3	magenta	0.679057
206	Gm16505	Gm16505	magenta	0.678635
238	Gm26545	Gm26545	magenta	0.677434
391	Pcdhga6	Pcdhga6	magenta	0.676464
420	Sall1	Sall1	magenta	0.67578
388	Pcdhb6	Pcdhb6	magenta	0.675543
59	AC207128.2	AC207128.2	magenta	0.672378
396	Pih1d2	Pih1d2	magenta	0.671214
140	Cyba	Cyba	magenta	0.670484
129	Creb5	Creb5	magenta	0.669477
273	Gm5373	Gm5373	magenta	0.668496
154	Enpp1	Enpp1	magenta	0.667591
13	2810410L24Rik	2810410L24Rik	magenta	0.666911
86	Asb14	Asb14	magenta	0.666862
426	Slamf9	Slamf9	magenta	0.666532
260	Gm42495	Gm42495	magenta	0.663515
184	Gm10863	Gm10863	magenta	0.663
251	Gm36445	Gm36445	magenta	0.661615
177	Gbp2	Gbp2	magenta	0.660163
23	4933433G15Rik	4933433G15Rik	magenta	0.660004
253	Gm3739	Gm3739	magenta	0.659471
263	Gm43263	Gm43263	magenta	0.658287
374	Nt5dc1	Nt5dc1	magenta	0.657236
258	Gm38901	Gm38901	magenta	0.656708
442	Tifa	Tifa	magenta	0.656213
239	Gm26838	Gm26838	magenta	0.656137
222	Gm22894	Gm22894	magenta	0.656047
126	Col2a1	Col2a1	magenta	0.655208
107	Casq2	Casq2	magenta	0.654751
380	P2ry13	P2ry13	magenta	0.654413
337	Lrmda	Lrmda	magenta	0.653009
53	AC160052.1	AC160052.1	magenta	0.650545
139	Cxcl5	Cxcl5	magenta	0.650504
195	Gm14419	Gm14419	magenta	0.646513
202	Gm15869	Gm15869	magenta	0.646508
319	Kcnj2	Kcnj2	magenta	0.646191
17	4930426I24Rik	4930426I24Rik	magenta	0.645464
203	Gm15912	Gm15912	magenta	0.645302
300	Hist2h2aa2	Hist2h2aa2	magenta	0.644261
324	Kdm8	Kdm8	magenta	0.643737
323	Kdm3b	Kdm3b	magenta	0.643223
359	Mlph	Mlph	magenta	0.642817
456	Vwa8	Vwa8	magenta	0.642782
215	Gm20482	Gm20482	magenta	0.640944
51	AC159308.6	AC159308.6	magenta	0.640744
409	Rapgef4os1	Rapgef4os1	magenta	0.639719
321	Kctd14	Kctd14	magenta	0.639494
250	Gm36070	Gm36070	magenta	0.639411
298	Hexb	Hexb	magenta	0.639379
67	Akna	Akna	magenta	0.637895
62	Adamtsl1	Adamtsl1	magenta	0.63732
82	Arhgap30	Arhgap30	magenta	0.636539
419	S100b	S100b	magenta	0.636345
187	Gm12053	Gm12053	magenta	0.635351
69	Akr1c13	Akr1c13	magenta	0.632925
34	Abca1	Abca1	magenta	0.632871
377	Olfr287	Olfr287	magenta	0.632361
327	Krt9	Krt9	magenta	0.631947
262	Gm43089	Gm43089	magenta	0.630996
110	Ccdc62	Ccdc62	magenta	0.630366
313	Ints4	Ints4	magenta	0.630342
225	Gm24022	Gm24022	magenta	0.629033
125	Cmtm7	Cmtm7	magenta	0.628748
171	Fmo2	Fmo2	magenta	0.628264
212	Gm17999	Gm17999	magenta	0.627038
463	Zfp36l2	Zfp36l2	magenta	0.626934
266	Gm44085	Gm44085	magenta	0.625904
288	H2-K1	H2-K1	magenta	0.625742
460	Xdh	Xdh	magenta	0.625589
72	Alpl	Alpl	magenta	0.623793
293	H2-T10	H2-T10	magenta	0.622313
151	Eml2	Eml2	magenta	0.6222
146	Defb47	Defb47	magenta	0.619974
265	Gm44040	Gm44040	magenta	0.61765
376	Olfr1267-ps1	Olfr1267-ps1	magenta	0.617434
61	Acox3	Acox3	magenta	0.616113
346	Mecom	Mecom	magenta	0.615716
344	39508	39508	magenta	0.615495
429	Slc25a45	Slc25a45	magenta	0.61451
120	Cenpo	Cenpo	magenta	0.61406
345	Mdh1b	Mdh1b	magenta	0.613515
317	Itih5	Itih5	magenta	0.608372
256	Gm38038	Gm38038	magenta	0.608211
141	Cybb	Cybb	magenta	0.608155
191	Gm14207	Gm14207	magenta	0.607779
310	Ighj3	Ighj3	magenta	0.607435
294	Haglr	Haglr	magenta	0.607179
104	Capg	Capg	magenta	0.606975
336	Lrig3	Lrig3	magenta	0.606658
448	Trem2	Trem2	magenta	0.606136
386	Pcdhb4	Pcdhb4	magenta	0.605196
331	Ldlrad3	Ldlrad3	magenta	0.605155
330	Lcp1	Lcp1	magenta	0.604886
157	Exoc3l4	Exoc3l4	magenta	0.604306
289	H2-K2	H2-K2	magenta	0.602819
350	Mir181c	Mir181c	magenta	0.601785
84	Arl11	Arl11	magenta	0.60104
92	B2m	B2m	magenta	0.600487
1	0610031O16Rik	0610031O16Rik	magenta	0.599047
229	Gm25107	Gm25107	magenta	0.598869
204	Gm16118	Gm16118	magenta	0.595999
349	Mgarp	Mgarp	magenta	0.594995
181	Gipr	Gipr	magenta	0.594693
108	Cavin1	Cavin1	magenta	0.593307
43	AC131762.1	AC131762.1	magenta	0.593163
272	Gm4876	Gm4876	magenta	0.592856
10	2210411M09Rik	2210411M09Rik	magenta	0.591642
168	Fignl2	Fignl2	magenta	0.590437
81	Arap1	Arap1	magenta	0.590426
444	Tmem243	Tmem243	magenta	0.590356
149	Efcc1	Efcc1	magenta	0.590136
436	Speer4b	Speer4b	magenta	0.589436
221	Gm22858	Gm22858	magenta	0.589062
274	Gm5460	Gm5460	magenta	0.585829
127	Col5a3	Col5a3	magenta	0.585518
370	Nckap1l	Nckap1l	magenta	0.58523
57	AC166344.1	AC166344.1	magenta	0.584085
6	1700123M08Rik	1700123M08Rik	magenta	0.58295
95	BC028528	BC028528	magenta	0.582553
305	Ifit3	Ifit3	magenta	0.581916
132	CT025689.5	CT025689.5	magenta	0.581356
301	Hn1l	Hn1l	magenta	0.579528
42	AC130711.1	AC130711.1	magenta	0.579122
173	Fstl3	Fstl3	magenta	0.578322
392	Pcsk6	Pcsk6	magenta	0.57699
279	Gm7628	Gm7628	magenta	0.576823
122	Chil1	Chil1	magenta	0.576646
76	Anxa3	Anxa3	magenta	0.575694
133	CT571246.6	CT571246.6	magenta	0.575612
179	Gca	Gca	magenta	0.574984
257	Gm38097	Gm38097	magenta	0.573819
433	Spag6	Spag6	magenta	0.573437
7	1810062G17Rik	1810062G17Rik	magenta	0.572666
232	Gm25736	Gm25736	magenta	0.571479
159	Fam234a	Fam234a	magenta	0.571188
213	Gm20083	Gm20083	magenta	0.56884
282	Gm9946	Gm9946	magenta	0.568453
271	Gm45370	Gm45370	magenta	0.567813
303	Ifi27l2a	Ifi27l2a	magenta	0.565911
131	Cst7	Cst7	magenta	0.563739
467	Zkscan17	Zkscan17	magenta	0.563203
320	Kcnk13	Kcnk13	magenta	0.562616
397	Pik3cg	Pik3cg	magenta	0.562277
20	4930556N13Rik	4930556N13Rik	magenta	0.560754
335	Lmo2	Lmo2	magenta	0.558951
28	9930111J21Rik1	9930111J21Rik1	magenta	0.558725
99	Bhlhe41	Bhlhe41	magenta	0.557605
365	Mucl2	Mucl2	magenta	0.557564
130	Csgalnact1	Csgalnact1	magenta	0.556865
106	Casp16-ps	Casp16-ps	magenta	0.556134
357	Mirlet7c-1	Mirlet7c-1	magenta	0.555397
368	Nat2	Nat2	magenta	0.554794
111	Ccdc84	Ccdc84	magenta	0.554342
197	Gm14860	Gm14860	magenta	0.554147
188	Gm12196	Gm12196	magenta	0.553662
427	Slc11a1	Slc11a1	magenta	0.553479
183	Gm10490	Gm10490	magenta	0.551206
412	Rassf4	Rassf4	magenta	0.550767
209	Gm17205	Gm17205	magenta	0.550631
180	Gcnt1	Gcnt1	magenta	0.546503
423	Selenbp1	Selenbp1	magenta	0.545958
190	Gm14197	Gm14197	magenta	0.545898
44	AC134457.1	AC134457.1	magenta	0.544395
309	Ighj2	Ighj2	magenta	0.543621
237	Gm26466	Gm26466	magenta	0.54302
240	Gm26882	Gm26882	magenta	0.542863
280	Gm7854	Gm7854	magenta	0.542689
362	mt-Co1	mt-Co1	magenta	0.542117
128	Col6a3	Col6a3	magenta	0.541321
186	Gm11210	Gm11210	magenta	0.541165
164	Fbxw28	Fbxw28	magenta	0.541038
169	Flt3l	Flt3l	magenta	0.539898
156	Ermard	Ermard	magenta	0.537326
217	Gm20778	Gm20778	magenta	0.536669
185	Gm11032	Gm11032	magenta	0.5366
416	Retreg1	Retreg1	magenta	0.536448
198	Gm14884	Gm14884	magenta	0.535988
466	Zfp947	Zfp947	magenta	0.534915
101	C130026I21Rik	C130026I21Rik	magenta	0.534668
307	Ifitm10	Ifitm10	magenta	0.533991
152	Eml3	Eml3	magenta	0.531817
194	Gm14412	Gm14412	magenta	0.531774
379	Oxsm	Oxsm	magenta	0.53155
387	Pcdhb5	Pcdhb5	magenta	0.530975
364	Muc3a	Muc3a	magenta	0.530176
172	Frs3os	Frs3os	magenta	0.530124
47	AC153729.4	AC153729.4	magenta	0.529622
308	Ifngr1	Ifngr1	magenta	0.528835
150	Efemp1	Efemp1	magenta	0.528619
398	Pld4	Pld4	magenta	0.527687
405	Prss50	Prss50	magenta	0.527683
457	Wdfy4	Wdfy4	magenta	0.526856
299	Heyl	Heyl	magenta	0.526785
351	Mir1947	Mir1947	magenta	0.525637
113	Cd209f	Cd209f	magenta	0.524976
441	Tceanc	Tceanc	magenta	0.524445
254	Gm37622	Gm37622	magenta	0.52434
58	AC207128.1	AC207128.1	magenta	0.524291
214	Gm20468	Gm20468	magenta	0.523298
248	Gm35065	Gm35065	magenta	0.522914
394	Pecam1	Pecam1	magenta	0.522776
231	Gm25520	Gm25520	magenta	0.520434
170	Fmnl3	Fmnl3	magenta	0.519425
462	Zfp105	Zfp105	magenta	0.519168
465	Zfp677	Zfp677	magenta	0.517216
145	Dcdc5	Dcdc5	magenta	0.516397
24	6030468B19Rik	6030468B19Rik	magenta	0.516065
63	Adamtsl5	Adamtsl5	magenta	0.515551
175	Galnt7	Galnt7	magenta	0.515474
278	Gm7541	Gm7541	magenta	0.51497
363	mt-Tp	mt-Tp	magenta	0.514476
211	Gm17344	Gm17344	magenta	0.511603
161	Fancm	Fancm	magenta	0.510484
189	Gm13325	Gm13325	magenta	0.509934
12	2810403D21Rik	2810403D21Rik	magenta	0.509423
406	Ptgs2os2	Ptgs2os2	magenta	0.50936
283	Gm9964	Gm9964	magenta	0.50856
121	Ces5a	Ces5a	magenta	0.507671
454	Unc93b1	Unc93b1	magenta	0.507452
89	Atp13a4	Atp13a4	magenta	0.506671
275	Gm6133	Gm6133	magenta	0.506564
96	BC035044	BC035044	magenta	0.506057
39	AC117245.5	AC117245.5	magenta	0.505456
435	Spats1	Spats1	magenta	0.505401
247	Gm33940	Gm33940	magenta	0.505173
114	Cd300c2	Cd300c2	magenta	0.50354
32	A730011C13Rik	A730011C13Rik	magenta	0.501335
375	Nupl2	Nupl2	magenta	0.498301
451	Uap1l1	Uap1l1	magenta	0.497602
207	Gm16534	Gm16534	magenta	0.497412
373	Npat	Npat	magenta	0.495057
236	Gm26425	Gm26425	magenta	0.492866
316	Itgb2	Itgb2	magenta	0.49274
70	AL591582.1	AL591582.1	magenta	0.492566
88	Aspg	Aspg	magenta	0.492511
296	Hcls1	Hcls1	magenta	0.490894
93	Baiap2l2	Baiap2l2	magenta	0.489759
267	Gm44214	Gm44214	magenta	0.489617
338	Lsg1	Lsg1	magenta	0.487776
422	Scn7a	Scn7a	magenta	0.48658
259	Gm42421	Gm42421	magenta	0.486478
242	Gm27231	Gm27231	magenta	0.486393
9	2010005H15Rik	2010005H15Rik	magenta	0.486206
87	Asb16	Asb16	magenta	0.485064
109	Ccdc152	Ccdc152	magenta	0.484397
200	Gm15287	Gm15287	magenta	0.478199
37	AC113291.1	AC113291.1	magenta	0.478005
352	Mir486	Mir486	magenta	0.47778
286	Gstt3	Gstt3	magenta	0.477638
22	4933427I22Rik	4933427I22Rik	magenta	0.476787
112	Ccl4	Ccl4	magenta	0.47451
302	Hrct1	Hrct1	magenta	0.473693
192	Gm14320	Gm14320	magenta	0.473422
49	AC157650.1	AC157650.1	magenta	0.470397
66	Aif1	Aif1	magenta	0.470012
226	Gm24224	Gm24224	magenta	0.467092
281	Gm973	Gm973	magenta	0.466327
431	Slu7	Slu7	magenta	0.466132
153	Emp1	Emp1	magenta	0.46491
2	1500002C15Rik	1500002C15Rik	magenta	0.461395
83	Arhgdib	Arhgdib	magenta	0.460669
246	Gm29455	Gm29455	magenta	0.459081
354	Mir7669	Mir7669	magenta	0.456688
60	AC239878.2	AC239878.2	magenta	0.454831
228	Gm25033	Gm25033	magenta	0.454801
50	AC158531.1	AC158531.1	magenta	0.4547
430	Slc2a1	Slc2a1	magenta	0.454348
340	Ly6g6d	Ly6g6d	magenta	0.45422
119	Cebpg	Cebpg	magenta	0.453706
205	Gm16459	Gm16459	magenta	0.449598
68	Akr1b8	Akr1b8	magenta	0.449316
167	Fgd2	Fgd2	magenta	0.447871
19	4930547E08Rik	4930547E08Rik	magenta	0.44542
134	CT868720.2	CT868720.2	magenta	0.444898
384	Pcdhb2	Pcdhb2	magenta	0.438175
48	AC156802.2	AC156802.2	magenta	0.437063
234	Gm26195	Gm26195	magenta	0.436364
233	Gm25960	Gm25960	magenta	0.435982
196	Gm14846	Gm14846	magenta	0.435838
98	Bcl2a1a	Bcl2a1a	magenta	0.433521
182	Gm10268	Gm10268	magenta	0.433412
243	Gm27406	Gm27406	magenta	0.433126
432	Spaca5	Spaca5	magenta	0.431778
193	Gm14403	Gm14403	magenta	0.429623
178	Gbp7	Gbp7	magenta	0.428463
40	AC123832.2	AC123832.2	magenta	0.428331
355	Mir7682	Mir7682	magenta	0.427112
199	Gm15178	Gm15178	magenta	0.42592
33	Aanat	Aanat	magenta	0.425854
36	AC025913.2	AC025913.2	magenta	0.4232
144	D730003I15Rik	D730003I15Rik	magenta	0.422397
245	Gm28514	Gm28514	magenta	0.420916
249	Gm35911	Gm35911	magenta	0.418365
418	Runx2os1	Runx2os1	magenta	0.418223
395	Pes1	Pes1	magenta	0.414633
297	Hcrt	Hcrt	magenta	0.414065
3	1700011M02Rik	1700011M02Rik	magenta	0.413179
201	Gm15732	Gm15732	magenta	0.411826
75	Anxa2	Anxa2	magenta	0.410058
230	Gm25492	Gm25492	magenta	0.408582
210	Gm17304	Gm17304	magenta	0.402087
166	Fcgr4	Fcgr4	magenta	0.402
224	Gm23992	Gm23992	magenta	0.401873
174	Galnt6os	Galnt6os	magenta	0.399643
148	Dync2li1	Dync2li1	magenta	0.398553
255	Gm37892	Gm37892	magenta	0.398151
46	AC139155.1	AC139155.1	magenta	0.397716
4	1700029I15Rik	1700029I15Rik	magenta	0.394757
315	Irf8	Irf8	magenta	0.394729
55	AC163631.1	AC163631.1	magenta	0.394445
434	Spata1	Spata1	magenta	0.391945
18	4930478K11Rik	4930478K11Rik	magenta	0.383895
353	Mir6481	Mir6481	magenta	0.383138
41	AC124179.2	AC124179.2	magenta	0.378616
14	2810414N06Rik	2810414N06Rik	magenta	0.377455
220	Gm22639	Gm22639	magenta	0.368188
27	9630041A04Rik	9630041A04Rik	magenta	0.36645
277	Gm7067	Gm7067	magenta	0.362552
285	Gsdmd	Gsdmd	magenta	0.362308
244	Gm27875	Gm27875	magenta	0.358423
223	Gm23628	Gm23628	magenta	0.353645
332	Lgals2	Lgals2	magenta	0.344406
235	Gm26287	Gm26287	magenta	0.344366
276	Gm6904	Gm6904	magenta	0.332853
356	Mir8116	Mir8116	magenta	0.330056
227	Gm24366	Gm24366	magenta	0.306155
268	Gm44349	Gm44349	magenta	0.283048
