## Supplementary Table 11 for "Genetic variation associated with human longevity and Alzheimer’s disease risk act through microglia and oligodendrocyte cross-talk"

### Sheet: Supplementary Table 11 Mouse hi
	ensgene	name	module	mm
324	Tmem88b	Tmem88b	plum1	0.963162
36	Adamts4	Adamts4	plum1	0.913808
335	Ttyh2	Ttyh2	plum1	0.913523
53	Bcas1	Bcas1	plum1	0.910514
258	Plekhb1	Plekhb1	plum1	0.903762
230	Mobp	Mobp	plum1	0.896826
125	Galnt6	Galnt6	plum1	0.892071
236	Myrf	Myrf	plum1	0.891929
259	Plekhh1	Plekhh1	plum1	0.887269
86	Csrp1	Csrp1	plum1	0.886501
112	Evi2a	Evi2a	plum1	0.883706
80	Clic4	Clic4	plum1	0.881144
261	Plp1	Plp1	plum1	0.879991
127	Gjb1	Gjb1	plum1	0.87951
300	Slc44a1	Slc44a1	plum1	0.878352
292	38231	38231	plum1	0.869505
220	Mag	Mag	plum1	0.868707
330	Trf	Trf	plum1	0.865517
195	Gpr37	Gpr37	plum1	0.865448
126	Gatm	Gatm	plum1	0.8605
266	Prr18	Prr18	plum1	0.860299
49	Arhgef10	Arhgef10	plum1	0.859451
307	Sox10	Sox10	plum1	0.859293
272	Rab31	Rab31	plum1	0.858073
45	Anln	Anln	plum1	0.85695
224	Micall1	Micall1	plum1	0.852531
110	Ermn	Ermn	plum1	0.851495
222	Mbp	Mbp	plum1	0.845546
288	S1pr5	S1pr5	plum1	0.845158
217	Lpar1	Lpar1	plum1	0.841427
51	Aspa	Aspa	plum1	0.837868
60	Carhsp1	Carhsp1	plum1	0.833855
339	Unc5b	Unc5b	plum1	0.832143
100	Dock5	Dock5	plum1	0.831715
276	Rffl	Rffl	plum1	0.831305
298	Slain1	Slain1	plum1	0.831077
82	Cnp	Cnp	plum1	0.822972
118	Fgfr2	Fgfr2	plum1	0.815503
140	Gm13293	Gm13293	plum1	0.81485
279	Rhog	Rhog	plum1	0.814068
234	Myo1d	Myo1d	plum1	0.809837
323	Tmem63a	Tmem63a	plum1	0.807946
246	Olfml1	Olfml1	plum1	0.805968
114	Fa2h	Fa2h	plum1	0.80513
293	Serpinb1a	Serpinb1a	plum1	0.804617
333	Trim59	Trim59	plum1	0.803678
268	Psat1	Psat1	plum1	0.802635
243	Npc1	Npc1	plum1	0.796244
271	Qdpr	Qdpr	plum1	0.795549
289	Scd1	Scd1	plum1	0.795088
76	Cers2	Cers2	plum1	0.794486
130	Gltp	Gltp	plum1	0.793263
267	Prr5l	Prr5l	plum1	0.791279
208	Kif13b	Kif13b	plum1	0.790279
193	Gng11	Gng11	plum1	0.789833
291	Sec14l5	Sec14l5	plum1	0.789792
309	Spg20	Spg20	plum1	0.789561
281	Rhpn2	Rhpn2	plum1	0.78613
308	Sox2ot	Sox2ot	plum1	0.784688
47	Apod	Apod	plum1	0.783983
61	Carns1	Carns1	plum1	0.776511
251	Pde8a	Pde8a	plum1	0.769625
329	Tprn	Tprn	plum1	0.769405
199	Hapln2	Hapln2	plum1	0.769101
283	Rnf13	Rnf13	plum1	0.767152
318	Tjp2	Tjp2	plum1	0.766183
59	Car2	Car2	plum1	0.764203
115	Fbxo32	Fbxo32	plum1	0.762287
206	Itgb4	Itgb4	plum1	0.762139
263	Plxnb3	Plxnb3	plum1	0.759869
3	1700047M11Rik	1700047M11Rik	plum1	0.757606
256	Pla2g16	Pla2g16	plum1	0.756675
15	4933413G19Rik	4933413G19Rik	plum1	0.753883
240	Nipal4	Nipal4	plum1	0.751804
231	Mog	Mog	plum1	0.751263
123	Gab1	Gab1	plum1	0.751116
95	Dbndd2	Dbndd2	plum1	0.749984
209	Klk6	Klk6	plum1	0.749717
71	Cdc42ep1	Cdc42ep1	plum1	0.749493
265	Prima1	Prima1	plum1	0.749286
319	Tmbim1	Tmbim1	plum1	0.748653
188	Gm45767	Gm45767	plum1	0.745576
255	Pip4k2a	Pip4k2a	plum1	0.74417
306	Snx33	Snx33	plum1	0.736253
104	Efhd1	Efhd1	plum1	0.73521
290	Scd2	Scd2	plum1	0.733211
116	Fbxo7	Fbxo7	plum1	0.730012
223	Mcam	Mcam	plum1	0.729809
196	Gpr62	Gpr62	plum1	0.729681
338	Ugt8a	Ugt8a	plum1	0.727351
216	Litaf	Litaf	plum1	0.725286
285	Rom1	Rom1	plum1	0.722866
75	Cercam	Cercam	plum1	0.721414
249	Pacs2	Pacs2	plum1	0.718769
91	Cyp2j12	Cyp2j12	plum1	0.716996
107	Enpp4	Enpp4	plum1	0.71503
83	Cntn2	Cntn2	plum1	0.714921
85	Cryab	Cryab	plum1	0.714324
247	Opalin	Opalin	plum1	0.71429
88	Ctsz	Ctsz	plum1	0.71377
242	Nmral1	Nmral1	plum1	0.707204
57	C530044C16Rik	C530044C16Rik	plum1	0.706881
297	Shroom3	Shroom3	plum1	0.704522
235	Myo7a	Myo7a	plum1	0.702817
6	2810468N07Rik	2810468N07Rik	plum1	0.699408
239	Ninj2	Ninj2	plum1	0.699396
68	Ccp110	Ccp110	plum1	0.696109
138	Gm12326	Gm12326	plum1	0.695643
175	Gm31166	Gm31166	plum1	0.691895
40	Ado	Ado	plum1	0.68794
134	Gm11613	Gm11613	plum1	0.687388
92	Cyp3a13	Cyp3a13	plum1	0.687128
129	Gjc3	Gjc3	plum1	0.686801
262	Plpp2	Plpp2	plum1	0.68444
128	Gjc2	Gjc2	plum1	0.682422
301	Slc48a1	Slc48a1	plum1	0.680139
102	Dusp16	Dusp16	plum1	0.679934
253	Phldb1	Phldb1	plum1	0.678896
48	Arhgap23	Arhgap23	plum1	0.676953
252	Pdlim4	Pdlim4	plum1	0.676764
108	Enpp6	Enpp6	plum1	0.675366
221	Mboat1	Mboat1	plum1	0.673573
117	Fgd3	Fgd3	plum1	0.667946
81	Cln5	Cln5	plum1	0.667412
229	Mob3b	Mob3b	plum1	0.665531
332	Trim36	Trim36	plum1	0.660795
44	Ankrd28	Ankrd28	plum1	0.660001
30	AC158619.1	AC158619.1	plum1	0.659129
280	Rhou	Rhou	plum1	0.658728
201	Hhatl	Hhatl	plum1	0.656206
334	Trp53inp2	Trp53inp2	plum1	0.654632
171	Gm26694	Gm26694	plum1	0.651141
106	Endod1	Endod1	plum1	0.651032
77	Chdh	Chdh	plum1	0.649678
74	Cenpb	Cenpb	plum1	0.647831
210	Krcc1	Krcc1	plum1	0.64526
16	4933428G20Rik	4933428G20Rik	plum1	0.643881
326	Tnni1	Tnni1	plum1	0.642292
189	Gm4593	Gm4593	plum1	0.641974
149	Gm17552	Gm17552	plum1	0.641304
191	Gm7536	Gm7536	plum1	0.639946
72	Cdc42ep2	Cdc42ep2	plum1	0.639526
20	A930017K11Rik	A930017K11Rik	plum1	0.638896
78	Cldn11	Cldn11	plum1	0.638856
27	AC153370.2	AC153370.2	plum1	0.637296
98	Depdc7	Depdc7	plum1	0.636212
50	Arrdc3	Arrdc3	plum1	0.632246
4	2600006K01Rik	2600006K01Rik	plum1	0.631347
38	Adgrv1	Adgrv1	plum1	0.631149
181	Gm43755	Gm43755	plum1	0.630965
124	Gabrr2	Gabrr2	plum1	0.62968
111	Evc	Evc	plum1	0.627757
137	Gm12306	Gm12306	plum1	0.623546
321	Tmem125	Tmem125	plum1	0.623544
328	Tppp3	Tppp3	plum1	0.623257
148	Gm17455	Gm17455	plum1	0.62282
203	Ifi30	Ifi30	plum1	0.621575
343	Zcchc24	Zcchc24	plum1	0.621501
93	D7Ertd443e	D7Ertd443e	plum1	0.620648
254	Piga	Piga	plum1	0.620289
200	Hepacam	Hepacam	plum1	0.615546
214	Lgmn	Lgmn	plum1	0.614471
64	Ccdc163	Ccdc163	plum1	0.613597
180	Gm39228	Gm39228	plum1	0.611918
73	Cdk19	Cdk19	plum1	0.611763
89	Cyb5rl	Cyb5rl	plum1	0.609908
66	Ccl3	Ccl3	plum1	0.609577
84	Cpt2	Cpt2	plum1	0.604673
325	Tnfaip6	Tnfaip6	plum1	0.602234
270	Ptpn11	Ptpn11	plum1	0.601759
153	Gm22175	Gm22175	plum1	0.601119
322	Tmem229a	Tmem229a	plum1	0.601054
340	Wipi1	Wipi1	plum1	0.598418
65	Ccdc89	Ccdc89	plum1	0.596353
177	Gm36356	Gm36356	plum1	0.596261
316	Syde1	Syde1	plum1	0.595988
218	Lrrc1	Lrrc1	plum1	0.595208
213	Lgi3	Lgi3	plum1	0.593855
18	A230065H16Rik	A230065H16Rik	plum1	0.593585
147	Gm16168	Gm16168	plum1	0.589934
99	Dnajb2	Dnajb2	plum1	0.58956
314	Stat5a	Stat5a	plum1	0.586989
250	Padi2	Padi2	plum1	0.586229
96	Ddc	Ddc	plum1	0.585851
260	Pllp	Pllp	plum1	0.584838
264	Pnpla2	Pnpla2	plum1	0.58407
24	AC121801.1	AC121801.1	plum1	0.583473
232	Myh14	Myh14	plum1	0.582969
219	Lrriq3	Lrriq3	plum1	0.579649
105	Elovl5	Elovl5	plum1	0.578802
294	Sfn	Sfn	plum1	0.57613
286	S100a16	S100a16	plum1	0.575552
90	Cyp27a1	Cyp27a1	plum1	0.575288
29	AC154300.1	AC154300.1	plum1	0.573956
228	Mir6946	Mir6946	plum1	0.57391
120	Foxn3	Foxn3	plum1	0.573821
8	4930461G14Rik	4930461G14Rik	plum1	0.573008
142	Gm14766	Gm14766	plum1	0.572679
190	Gm4660	Gm4660	plum1	0.570946
310	Spsb1	Spsb1	plum1	0.570009
1	1110020A21Rik	1110020A21Rik	plum1	0.569752
238	Nbas	Nbas	plum1	0.568061
2	1700017M07Rik	1700017M07Rik	plum1	0.567179
141	Gm13572	Gm13572	plum1	0.563725
342	Zbtb7b	Zbtb7b	plum1	0.5632
211	Lap3	Lap3	plum1	0.561624
241	Nmnat3	Nmnat3	plum1	0.558778
299	Slc35g1	Slc35g1	plum1	0.554056
197	Gsn	Gsn	plum1	0.553378
198	Gstp1	Gstp1	plum1	0.553074
109	Erbb3	Erbb3	plum1	0.551304
341	Wnt3	Wnt3	plum1	0.550675
245	Oas2	Oas2	plum1	0.550445
17	A230009B12Rik	A230009B12Rik	plum1	0.549731
67	Ccl6	Ccl6	plum1	0.548061
87	Ctsk	Ctsk	plum1	0.547557
42	Agmo	Agmo	plum1	0.547399
39	Adipor2	Adipor2	plum1	0.546923
5	2700046A07Rik	2700046A07Rik	plum1	0.545068
295	Sh3tc2	Sh3tc2	plum1	0.544592
331	Trim26	Trim26	plum1	0.542735
304	Smad7	Smad7	plum1	0.541644
176	Gm35611	Gm35611	plum1	0.540771
119	Fgfrl1	Fgfrl1	plum1	0.53928
167	Gm26474	Gm26474	plum1	0.537542
52	Bag3	Bag3	plum1	0.536672
97	Ddx21	Ddx21	plum1	0.533071
184	Gm44866	Gm44866	plum1	0.528602
161	Gm24824	Gm24824	plum1	0.528222
22	AC105169.1	AC105169.1	plum1	0.524908
336	Txnip	Txnip	plum1	0.524486
269	Ptma	Ptma	plum1	0.522278
10	4930522L14Rik	4930522L14Rik	plum1	0.520688
56	C1qc	C1qc	plum1	0.52045
344	Zfp459	Zfp459	plum1	0.519645
46	Apobec1	Apobec1	plum1	0.517681
327	Tpk1	Tpk1	plum1	0.51694
287	S100a9	S100a9	plum1	0.516715
160	Gm24611	Gm24611	plum1	0.51468
182	Gm44662	Gm44662	plum1	0.513963
170	Gm26586	Gm26586	plum1	0.513727
168	Gm26517	Gm26517	plum1	0.511702
337	Ubxn8	Ubxn8	plum1	0.50648
63	Ccdc13	Ccdc13	plum1	0.505977
26	AC132121.1	AC132121.1	plum1	0.505368
303	Slpi	Slpi	plum1	0.504702
169	Gm26542	Gm26542	plum1	0.50422
11	4930533D04Rik	4930533D04Rik	plum1	0.503477
248	Osbpl7	Osbpl7	plum1	0.50187
136	Gm12092	Gm12092	plum1	0.5011
187	Gm45355	Gm45355	plum1	0.496418
185	Gm45155	Gm45155	plum1	0.495128
43	Amotl2	Amotl2	plum1	0.494637
302	Slfn2	Slfn2	plum1	0.487008
179	Gm37317	Gm37317	plum1	0.483518
25	AC129085.1	AC129085.1	plum1	0.483153
312	Sspo	Sspo	plum1	0.475249
282	Rnf114	Rnf114	plum1	0.474223
311	Srpk3	Srpk3	plum1	0.474171
226	Mir3100	Mir3100	plum1	0.471429
296	Shc1	Shc1	plum1	0.465578
277	Rgs22	Rgs22	plum1	0.462531
21	Aatk	Aatk	plum1	0.461684
55	C1qa	C1qa	plum1	0.461384
14	4930581F22Rik	4930581F22Rik	plum1	0.459461
32	AC158804.1	AC158804.1	plum1	0.455333
178	Gm37065	Gm37065	plum1	0.45476
135	Gm11642	Gm11642	plum1	0.454522
320	Tmbim4	Tmbim4	plum1	0.452149
58	C8g	C8g	plum1	0.449927
192	Gm9758	Gm9758	plum1	0.44923
172	Gm26747	Gm26747	plum1	0.448744
54	C030029H02Rik	C030029H02Rik	plum1	0.447938
35	Adam9	Adam9	plum1	0.447165
37	Adcy7	Adcy7	plum1	0.445861
121	Frmd8	Frmd8	plum1	0.444229
31	AC158630.3	AC158630.3	plum1	0.443585
273	Rab32	Rab32	plum1	0.443171
101	Drap1	Drap1	plum1	0.442933
313	Stard3	Stard3	plum1	0.442091
183	Gm44763	Gm44763	plum1	0.442013
28	AC153548.2	AC153548.2	plum1	0.441692
156	Gm24145	Gm24145	plum1	0.441256
151	Gm20457	Gm20457	plum1	0.441179
233	Mylk3	Mylk3	plum1	0.440988
133	Gm11574	Gm11574	plum1	0.440975
23	AC116699.1	AC116699.1	plum1	0.440213
186	Gm45344	Gm45344	plum1	0.440023
212	Lat2	Lat2	plum1	0.439913
41	Adrb2	Adrb2	plum1	0.437545
69	Cd72	Cd72	plum1	0.437119
152	Gm22117	Gm22117	plum1	0.435717
202	I830077J02Rik	I830077J02Rik	plum1	0.433757
62	Cc2d2b	Cc2d2b	plum1	0.432812
174	Gm27647	Gm27647	plum1	0.431026
7	4930448I06Rik	4930448I06Rik	plum1	0.427569
12	4930547M16Rik	4930547M16Rik	plum1	0.426854
139	Gm12925	Gm12925	plum1	0.426516
207	Kcng4	Kcng4	plum1	0.424554
150	Gm19705	Gm19705	plum1	0.424347
315	Svip	Svip	plum1	0.423377
274	Rec8	Rec8	plum1	0.41799
33	AC159896.1	AC159896.1	plum1	0.416343
13	4930563M21Rik	4930563M21Rik	plum1	0.415759
79	Clec5a	Clec5a	plum1	0.413668
146	Gm15958	Gm15958	plum1	0.412027
158	Gm24362	Gm24362	plum1	0.407335
257	Pla2g2d	Pla2g2d	plum1	0.405909
194	Gng8	Gng8	plum1	0.401744
305	Snord70	Snord70	plum1	0.40166
278	Rhbdl2	Rhbdl2	plum1	0.400214
215	Lig3	Lig3	plum1	0.397949
225	Mir3084-2	Mir3084-2	plum1	0.393358
317	Tex26	Tex26	plum1	0.391559
244	Nudt15	Nudt15	plum1	0.388653
275	Rela	Rela	plum1	0.387417
19	A330069K06Rik	A330069K06Rik	plum1	0.38686
164	Gm26064	Gm26064	plum1	0.386138
154	Gm22581	Gm22581	plum1	0.384622
162	Gm25136	Gm25136	plum1	0.38395
132	Gm10602	Gm10602	plum1	0.379678
143	Gm15190	Gm15190	plum1	0.376313
70	Cd83	Cd83	plum1	0.374555
144	Gm15417	Gm15417	plum1	0.374326
165	Gm26116	Gm26116	plum1	0.370875
205	Isg20	Isg20	plum1	0.370695
227	Mir338	Mir338	plum1	0.368552
173	Gm26834	Gm26834	plum1	0.367328
94	D930030I03Rik	D930030I03Rik	plum1	0.364778
113	F420014N23Rik	F420014N23Rik	plum1	0.361001
122	Frmd8os	Frmd8os	plum1	0.353067
145	Gm15928	Gm15928	plum1	0.348494
204	Ikbip	Ikbip	plum1	0.346967
103	Duxbl3	Duxbl3	plum1	0.34286
131	Gm10130	Gm10130	plum1	0.339273
163	Gm25707	Gm25707	plum1	0.337704
34	AC164573.1	AC164573.1	plum1	0.329345
157	Gm24262	Gm24262	plum1	0.328554
237	n-R5s73	n-R5s73	plum1	0.326094
9	4930519L02Rik	4930519L02Rik	plum1	0.324076
159	Gm24586	Gm24586	plum1	0.323227
284	Rnf43	Rnf43	plum1	0.312885
166	Gm26363	Gm26363	plum1	0.303854
155	Gm23482	Gm23482	plum1	0.273425
