## Supplementary Table 12 for "Genetic variation associated with human longevity and Alzheimer’s disease risk act through microglia and oligodendrocyte cross-talk"

### Sheet: Supplementary Table 12 Mouse hi
	ensgene	name	module	mm
203	Clec7a	Clec7a	purple	0.698488
318	Lilrb4a	Lilrb4a	purple	0.691452
260	Lpl	Lpl	purple	0.618456
535	Cybb	Cybb	purple	0.61784
156	Spp1	Spp1	purple	0.610938
216	Axl	Axl	purple	0.603181
414	Lgals3	Lgals3	purple	0.593839
247	Itgax	Itgax	purple	0.563783
24	Rab7b	Rab7b	purple	0.553637
83	Cst7	Cst7	purple	0.522443
507	Cd74	Cd74	purple	0.516911
211	Apoe	Apoe	purple	0.465421
334	Igf1	Igf1	purple	0.462818
172	Fam20c	Fam20c	purple	0.432749
362	Ccl4	Ccl4	purple	0.425315
134	Cd52	Cd52	purple	0.417177
136	Clic4	Clic4	purple	0.412747
527	Ch25h	Ch25h	purple	0.411966
340	Lyz2	Lyz2	purple	0.404237
215	Atp1a3	Atp1a3	purple	0.389884
77	Cd44	Cd44	purple	0.387032
90	Fabp5	Fabp5	purple	0.384157
221	Fxyd5	Fxyd5	purple	0.380785
545	Il2rg	Il2rg	purple	0.369863
188	Capg	Capg	purple	0.36903
298	Bcl2a1d	Bcl2a1d	purple	0.368105
346	Cd63	Cd63	purple	0.366812
123	Cd72	Cd72	purple	0.366267
94	Anxa5	Anxa5	purple	0.365976
195	Bhlhe40	Bhlhe40	purple	0.364117
361	Ccl3	Ccl3	purple	0.361927
111	Csf1	Csf1	purple	0.358845
355	Cxcl16	Cxcl16	purple	0.352477
265	Cyp4f18	Cyp4f18	purple	0.347951
280	Mmp12	Mmp12	purple	0.347122
373	Cd300lb	Cd300lb	purple	0.338858
482	H2-D1	H2-D1	purple	0.329147
295	Myo5a	Myo5a	purple	0.32755
363	Wfdc17	Wfdc17	purple	0.325765
250	Adam8	Adam8	purple	0.318228
185	Gpnmb	Gpnmb	purple	0.316875
400	Cd83	Cd83	purple	0.316106
478	H2-Aa	H2-Aa	purple	0.314857
214	Plaur	Plaur	purple	0.313161
58	Vim	Vim	purple	0.311242
425	Rai14	Rai14	purple	0.304715
133	Fgr	Fgr	purple	0.294812
235	Iqgap1	Iqgap1	purple	0.284783
285	Aplp2	Aplp2	purple	0.284661
475	H2-K1	H2-K1	purple	0.283481
293	Anxa2	Anxa2	purple	0.282821
335	Gas2l3	Gas2l3	purple	0.279956
486	Olfr111	Olfr111	purple	0.276634
166	Hcar2	Hcar2	purple	0.27575
37	Ly9	Ly9	purple	0.273898
394	Inf2	Inf2	purple	0.27367
319	Lilr4b	Lilr4b	purple	0.273588
113	Vcam1	Vcam1	purple	0.2711
230	Emp3	Emp3	purple	0.267083
92	Nceh1	Nceh1	purple	0.265922
61	Il1rn	Il1rn	purple	0.26346
374	Cd300lf	Cd300lf	purple	0.2634
59	St8sia6	St8sia6	purple	0.262356
38	Slamf7	Slamf7	purple	0.2542
396	Crip1	Crip1	purple	0.254051
329	Cstb	Cstb	purple	0.250919
290	Pkm	Pkm	purple	0.250377
101	Nes	Nes	purple	0.248898
114	Mcub	Mcub	purple	0.24878
339	Glipr1	Glipr1	purple	0.248091
100	Tlr2	Tlr2	purple	0.247626
200	C3ar1	C3ar1	purple	0.246143
477	H2-Ab1	H2-Ab1	purple	0.245883
42	Pea15a	Pea15a	purple	0.243263
330	Mfsd12	Mfsd12	purple	0.241486
391	Gpr65	Gpr65	purple	0.236731
479	H2-Eb1	H2-Eb1	purple	0.232798
325	Egr2	Egr2	purple	0.231882
180	Mdfic	Mdfic	purple	0.231112
218	Pld3	Pld3	purple	0.230586
20	Pdcd1	Pdcd1	purple	0.22878
56	Gm13391	Gm13391	purple	0.228577
487	Pla2g7	Pla2g7	purple	0.226521
60	Etl4	Etl4	purple	0.226402
294	Myo1e	Myo1e	purple	0.224957
424	Ptger4	Ptger4	purple	0.224463
367	Scpep1	Scpep1	purple	0.222972
47	Slamf8	Slamf8	purple	0.220748
549	Gla	Gla	purple	0.220351
299	Bcl2a1a	Bcl2a1a	purple	0.220243
201	Tpi1	Tpi1	purple	0.219837
327	Mif	Mif	purple	0.218143
266	Tpm4	Tpm4	purple	0.212785
467	Atp6v0c	Atp6v0c	purple	0.20978
52	Atf3	Atf3	purple	0.209106
555	Ptchd1	Ptchd1	purple	0.207834
45	Slamf9	Slamf9	purple	0.207139
13	Slc11a1	Slc11a1	purple	0.206356
304	Chst2	Chst2	purple	0.205764
435	Lgals1	Lgals1	purple	0.205493
494	Xdh	Xdh	purple	0.204349
509	Tubb6	Tubb6	purple	0.199969
323	Psap	Psap	purple	0.198826
88	Tpd52	Tpd52	purple	0.198234
157	Crlf2	Crlf2	purple	0.198109
284	St14	St14	purple	0.19806
62	Dpp7	Dpp7	purple	0.197259
411	Plau	Plau	purple	0.196352
440	Tuba1c	Tuba1c	purple	0.193284
288	Cadm1	Cadm1	purple	0.191102
261	Ifi30	Ifi30	purple	0.190298
244	Igsf6	Igsf6	purple	0.188927
283	Tmem205	Tmem205	purple	0.184129
351	Sh3pxd2b	Sh3pxd2b	purple	0.183625
80	Il1b	Il1b	purple	0.183218
282	Ldlr	Ldlr	purple	0.183195
272	Mt1	Mt1	purple	0.183087
233	AU020206	AU020206	purple	0.181482
446	Itga5	Itga5	purple	0.181256
371	Vat1	Vat1	purple	0.18054
328	Itgb2	Itgb2	purple	0.17871
533	Csf2ra	Csf2ra	purple	0.177688
300	Bcl2a1b	Bcl2a1b	purple	0.176682
98	Rap2b	Rap2b	purple	0.176542
499	Egr1	Egr1	purple	0.175961
382	Id2	Id2	purple	0.17558
108	Rhoc	Rhoc	purple	0.175395
169	Lat2	Lat2	purple	0.175341
184	Tmem176a	Tmem176a	purple	0.174737
119	Gem	Gem	purple	0.173807
39	Cd48	Cd48	purple	0.17371
360	Ccl6	Ccl6	purple	0.173572
219	Cd22	Cd22	purple	0.173356
31	Soat1	Soat1	purple	0.173304
490	Rftn1	Rftn1	purple	0.172881
267	Hmox1	Hmox1	purple	0.172715
209	Slc1a5	Slc1a5	purple	0.172643
471	Rpl10a	Rpl10a	purple	0.172259
457	Adamts1	Adamts1	purple	0.172204
461	Synj2	Synj2	purple	0.172181
162	Hvcn1	Hvcn1	purple	0.170999
292	Plekho2	Plekho2	purple	0.169648
277	Cotl1	Cotl1	purple	0.167674
73	Dgkz	Dgkz	purple	0.16717
428	Ank	Ank	purple	0.165493
151	Apbb2	Apbb2	purple	0.164539
164	P2rx4	P2rx4	purple	0.164357
243	Xylt1	Xylt1	purple	0.161645
54	Cd34	Cd34	purple	0.161471
302	Ctsh	Ctsh	purple	0.160928
57	Pfkfb3	Pfkfb3	purple	0.160176
289	Tmem202	Tmem202	purple	0.1584
453	Bcl6	Bcl6	purple	0.157427
192	Anxa4	Anxa4	purple	0.157065
207	Pirb	Pirb	purple	0.156909
384	Hif1a	Hif1a	purple	0.155651
395	Adssl1	Adssl1	purple	0.153971
350	Plek	Plek	purple	0.153009
517	Eef1g	Eef1g	purple	0.152055
372	Milr1	Milr1	purple	0.151411
259	Galnt7	Galnt7	purple	0.151119
539	Renbp	Renbp	purple	0.150779
130	Slc2a1	Slc2a1	purple	0.150474
8	Nrp2	Nrp2	purple	0.150176
541	Dnase1l1	Dnase1l1	purple	0.150022
472	Cdkn1a	Cdkn1a	purple	0.149542
256	Gm26714	Gm26714	purple	0.149047
521	Ms4a6c	Ms4a6c	purple	0.148611
69	Arhgap15	Arhgap15	purple	0.147787
115	Gm43351	Gm43351	purple	0.147264
110	AI504432	AI504432	purple	0.145344
324	Srgn	Srgn	purple	0.144835
403	Ctla2b	Ctla2b	purple	0.144565
29	Fam129a	Fam129a	purple	0.14366
473	Myo1f	Myo1f	purple	0.143479
143	AI506816	AI506816	purple	0.143357
548	Pgk1	Pgk1	purple	0.142518
118	Dnajb14	Dnajb14	purple	0.142301
107	Atp1a1	Atp1a1	purple	0.141653
432	Slc39a4	Slc39a4	purple	0.14145
129	Plin2	Plin2	purple	0.140493
138	Fblim1	Fblim1	purple	0.140489
309	Ccrl2	Ccrl2	purple	0.139592
307	Alas1	Alas1	purple	0.137863
210	Relb	Relb	purple	0.136287
12	Tmbim1	Tmbim1	purple	0.136064
46	Tagln2	Tagln2	purple	0.135993
520	AW112010	AW112010	purple	0.135356
262	Myo9b	Myo9b	purple	0.13434
454	Hacd2	Hacd2	purple	0.134117
429	Cpq	Cpq	purple	0.132784
399	Gcnt2	Gcnt2	purple	0.13203
531	Mfsd13a	Mfsd13a	purple	0.131388
199	Apobec1	Apobec1	purple	0.131257
81	Prnp	Prnp	purple	0.131082
317	Mical1	Mical1	purple	0.131038
540	Flna	Flna	purple	0.13103
254	Tnfsf13b	Tnfsf13b	purple	0.129821
155	Rasgef1b	Rasgef1b	purple	0.129414
500	Hspa9	Hspa9	purple	0.129333
485	Olfr110	Olfr110	purple	0.1287
27	Ptprc	Ptprc	purple	0.127828
226	Siglecf	Siglecf	purple	0.127331
55	Optn	Optn	purple	0.126634
78	Fmn1	Fmn1	purple	0.125724
173	Pdgfa	Pdgfa	purple	0.125256
528	Lipa	Lipa	purple	0.12472
508	Pmaip1	Pmaip1	purple	0.124405
506	Smim3	Smim3	purple	0.123663
484	H2-M3	H2-M3	purple	0.123656
466	Tnfrsf12a	Tnfrsf12a	purple	0.12325
315	Enpp1	Enpp1	purple	0.122532
43	Igsf8	Igsf8	purple	0.122139
67	Slc25a25	Slc25a25	purple	0.122112
460	Rcan1	Rcan1	purple	0.122046
526	Cd274	Cd274	purple	0.121817
223	Gpi1	Gpi1	purple	0.119771
48	Psen2	Psen2	purple	0.119664
310	Glb1	Glb1	purple	0.119594
89	C030034L19Rik	C030034L19Rik	purple	0.118748
142	Gsap	Gsap	purple	0.118435
179	Slc7a1	Slc7a1	purple	0.117149
347	Slc35e4	Slc35e4	purple	0.117015
321	Smpdl3a	Smpdl3a	purple	0.116883
97	Postn	Postn	purple	0.115991
213	Kcnn4	Kcnn4	purple	0.114953
257	Msr1	Msr1	purple	0.114642
1	Plekhb2	Plekhb2	purple	0.114255
287	Phldb1	Phldb1	purple	0.113771
232	Klf13	Klf13	purple	0.113628
127	Slc31a1	Slc31a1	purple	0.113012
426	4930556M19Rik	4930556M19Rik	purple	0.112982
491	Plin3	Plin3	purple	0.112932
189	Mthfd2	Mthfd2	purple	0.11268
141	Cyp51	Cyp51	purple	0.112066
205	H2afj	H2afj	purple	0.111794
171	Serpine1	Serpine1	purple	0.111663
140	Nadk	Nadk	purple	0.111004
11	Tns1	Tns1	purple	0.110553
22	Bcl2	Bcl2	purple	0.110413
516	Neat1	Neat1	purple	0.110285
343	Os9	Os9	purple	0.110213
124	Anp32b	Anp32b	purple	0.110185
252	Mrgpre	Mrgpre	purple	0.109734
132	Marcksl1	Marcksl1	purple	0.108584
445	Gpr84	Gpr84	purple	0.108485
269	Cacna1a	Cacna1a	purple	0.108375
529	Arhgap19	Arhgap19	purple	0.108246
176	Adap1	Adap1	purple	0.108071
40	Cd84	Cd84	purple	0.10798
96	Slc7a11	Slc7a11	purple	0.107756
49	Ephx1	Ephx1	purple	0.107253
480	Neu1	Neu1	purple	0.10714
522	BE692007	BE692007	purple	0.107019
489	Klc4	Klc4	purple	0.10667
3	Coa5	Coa5	purple	0.106466
106	Fam46c	Fam46c	purple	0.105379
63	Uap1l1	Uap1l1	purple	0.105322
249	Plekha1	Plekha1	purple	0.10526
354	Per1	Per1	purple	0.105207
344	B4galnt1	B4galnt1	purple	0.104792
150	Tlr1	Tlr1	purple	0.104355
442	Slc11a2	Slc11a2	purple	0.104063
455	Atp6v1a	Atp6v1a	purple	0.103663
470	Dusp1	Dusp1	purple	0.103394
322	Sowahc	Sowahc	purple	0.103265
369	Arl5c	Arl5c	purple	0.103162
72	Cers6	Cers6	purple	0.102022
474	H2-K2	H2-K2	purple	0.102003
430	Myc	Myc	purple	0.101975
468	Clcn7	Clcn7	purple	0.101089
177	Snx8	Snx8	purple	0.100408
68	Gsn	Gsn	purple	0.0999514
336	Atp2b1	Atp2b1	purple	0.0996307
264	Colgalt1	Colgalt1	purple	0.0989214
253	Mcoln1	Mcoln1	purple	0.0987908
459	Itsn1	Itsn1	purple	0.0985943
182	Lrguk	Lrguk	purple	0.0982253
152	C530043K16Rik	C530043K16Rik	purple	0.0979055
388	Susd6	Susd6	purple	0.0978404
79	Spint1	Spint1	purple	0.0974659
458	Ifnar1	Ifnar1	purple	0.0966127
518	Slc15a3	Slc15a3	purple	0.0963733
251	Fuom	Fuom	purple	0.0959158
342	Rassf3	Rassf3	purple	0.0953766
419	Arl11	Arl11	purple	0.0951449
332	Chst11	Chst11	purple	0.0949109
353	Gas7	Gas7	purple	0.0945238
15	Speg	Speg	purple	0.0938163
379	Slc16a3	Slc16a3	purple	0.0937184
126	Tmem38b	Tmem38b	purple	0.0936858
554	Acot9	Acot9	purple	0.0935469
496	Bambi	Bambi	purple	0.093141
523	Stx3	Stx3	purple	0.0929469
154	Stbd1	Stbd1	purple	0.0929453
553	Sat1	Sat1	purple	0.0926188
146	Insig1	Insig1	purple	0.0923422
86	Sulf2	Sulf2	purple	0.0921721
368	Spop	Spop	purple	0.0917993
320	Pkib	Pkib	purple	0.0911541
423	Clybl	Clybl	purple	0.0907091
550	Rnf128	Rnf128	purple	0.0905685
85	Sdc4	Sdc4	purple	0.0902918
422	Ptk2b	Ptk2b	purple	0.0901151
158	Coro1c	Coro1c	purple	0.0901016
316	Slc16a10	Slc16a10	purple	0.0898553
34	Gas5	Gas5	purple	0.0894426
358	Flot2	Flot2	purple	0.0893862
456	Naa50	Naa50	purple	0.0892862
194	Slc6a6	Slc6a6	purple	0.0892054
153	Naaa	Naaa	purple	0.0890255
437	Sun2	Sun2	purple	0.0888035
441	Cers5	Cers5	purple	0.0886054
117	Manba	Manba	purple	0.0883812
542	Mpp1	Mpp1	purple	0.0880187
18	Gpr35	Gpr35	purple	0.087968
543	Fundc2	Fundc2	purple	0.0875877
174	Prkar1b	Prkar1b	purple	0.087078
165	Tmem120b	Tmem120b	purple	0.0870463
82	Slc23a2	Slc23a2	purple	0.086457
433	Csf2rb2	Csf2rb2	purple	0.0864051
25	Cyb5r1	Cyb5r1	purple	0.0861259
120	Rragd	Rragd	purple	0.0857361
538	Fgf13	Fgf13	purple	0.0855943
16	Lrrfip1	Lrrfip1	purple	0.0853067
202	Clec1b	Clec1b	purple	0.0852346
434	Csf2rb	Csf2rb	purple	0.0850562
501	Ctnna1	Ctnna1	purple	0.0848926
431	St3gal1	St3gal1	purple	0.0848607
41	Slamf6	Slamf6	purple	0.0845715
377	Slc25a10	Slc25a10	purple	0.0843869
356	Zmynd15	Zmynd15	purple	0.0843582
217	Sertad1	Sertad1	purple	0.084167
547	Atp7a	Atp7a	purple	0.0838774
104	Pbxip1	Pbxip1	purple	0.0833148
240	Pgap2	Pgap2	purple	0.0821011
536	Slc25a43	Slc25a43	purple	0.0816799
21	St8sia4	St8sia4	purple	0.0815054
148	Htra3	Htra3	purple	0.0813712
70	Cytip	Cytip	purple	0.0813491
50	Iars2	Iars2	purple	0.0808676
314	Ulbp1	Ulbp1	purple	0.0802545
443	Eif4b	Eif4b	purple	0.0801401
167	Bri3bp	Bri3bp	purple	0.0798671
444	Spryd3	Spryd3	purple	0.0795499
452	Masp1	Masp1	purple	0.0785227
198	Washc2	Washc2	purple	0.0783578
397	Ero1lb	Ero1lb	purple	0.0781493
383	Pygl	Pygl	purple	0.0780245
270	Ier2	Ier2	purple	0.0779672
439	Slc38a2	Slc38a2	purple	0.0779535
301	Gm17944	Gm17944	purple	0.0778684
493	Tubb4a	Tubb4a	purple	0.0777952
348	Osm	Osm	purple	0.0774898
19	Kif1a	Kif1a	purple	0.0773883
191	Rab11fip5	Rab11fip5	purple	0.0773369
2	Neurl3	Neurl3	purple	0.0772101
241	Mical2	Mical2	purple	0.0768169
410	Hmgcs1	Hmgcs1	purple	0.0766749
407	Lhfpl2	Lhfpl2	purple	0.0764646
28	A130071D04Rik	A130071D04Rik	purple	0.0762422
109	Dennd2d	Dennd2d	purple	0.0761484
160	Slc8b1	Slc8b1	purple	0.0755307
537	Zdhhc9	Zdhhc9	purple	0.0753802
281	Slc36a4	Slc36a4	purple	0.0753615
312	Trak1	Trak1	purple	0.0753486
546	Rlim	Rlim	purple	0.0752472
103	Syt11	Syt11	purple	0.0749146
483	Ier3	Ier3	purple	0.0744955
190	Nagk	Nagk	purple	0.0744804
381	Hpcal1	Hpcal1	purple	0.0741079
181	Impdh1	Impdh1	purple	0.0739771
341	Irak3	Irak3	purple	0.0739086
183	Wdr91	Wdr91	purple	0.0730999
402	Dapk1	Dapk1	purple	0.0727926
544	Eif2s3x	Eif2s3x	purple	0.0727828
23	Slc35f5	Slc35f5	purple	0.0725325
313	Sec22c	Sec22c	purple	0.0721462
224	4931406P16Rik	4931406P16Rik	purple	0.0720286
187	Gars	Gars	purple	0.0719795
193	Arhgap25	Arhgap25	purple	0.0704113
135	Ubxn11	Ubxn11	purple	0.0703184
242	Nucb2	Nucb2	purple	0.0697136
276	Slc7a6	Slc7a6	purple	0.0694577
464	Afdn	Afdn	purple	0.0689795
352	Trim7	Trim7	purple	0.0687742
448	Ydjc	Ydjc	purple	0.0686835
495	Haao	Haao	purple	0.0680265
512	Pqlc1	Pqlc1	purple	0.0677886
370	Psme3	Psme3	purple	0.0676345
387	Slc39a9	Slc39a9	purple	0.0676176
413	Ddhd1	Ddhd1	purple	0.0672105
308	Qars	Qars	purple	0.0669251
390	Batf	Batf	purple	0.0665928
53	Hhat	Hhat	purple	0.0649586
378	Fasn	Fasn	purple	0.0648777
197	Mbd4	Mbd4	purple	0.0647367
76	Chst1	Chst1	purple	0.0645564
476	Ring1	Ring1	purple	0.0642644
519	Tmem132a	Tmem132a	purple	0.0639865
66	1110008P14Rik	1110008P14Rik	purple	0.0633898
237	Mesdc1	Mesdc1	purple	0.0633474
87	Vapb	Vapb	purple	0.0632269
99	Gfm1	Gfm1	purple	0.0631108
303	Plscr1	Plscr1	purple	0.0630276
498	Fam53c	Fam53c	purple	0.062723
245	Prkcb	Prkcb	purple	0.0626699
248	Armc5	Armc5	purple	0.0624918
503	Ap3s1	Ap3s1	purple	0.0621683
220	Gm29440	Gm29440	purple	0.0616232
178	Bri3	Bri3	purple	0.0612466
258	Cyp4v3	Cyp4v3	purple	0.0610433
105	C920021L13Rik	C920021L13Rik	purple	0.060848
421	Fdft1	Fdft1	purple	0.0607338
147	Tnip2	Tnip2	purple	0.0605355
71	Rbms1	Rbms1	purple	0.0601416
365	Trim37	Trim37	purple	0.0601387
170	Ift22	Ift22	purple	0.0600238
32	BC026585	BC026585	purple	0.0596719
338	Mettl25	Mettl25	purple	0.0596065
385	Akap5	Akap5	purple	0.059603
116	Npnt	Npnt	purple	0.0595184
534	Syp	Syp	purple	0.0595039
149	Rell1	Rell1	purple	0.0593302
74	Creb3l1	Creb3l1	purple	0.0587839
271	Mmp2	Mmp2	purple	0.0583777
33	4930523C07Rik	4930523C07Rik	purple	0.0580394
122	Rusc2	Rusc2	purple	0.0579216
6	Nabp1	Nabp1	purple	0.0579013
231	Htatip2	Htatip2	purple	0.0575204
131	Exo5	Exo5	purple	0.0573494
392	Ubr7	Ubr7	purple	0.0572631
279	Nrp1	Nrp1	purple	0.0570882
125	Slc44a1	Slc44a1	purple	0.0570462
296	Irak1bp1	Irak1bp1	purple	0.0569735
9	Rpe	Rpe	purple	0.056864
161	Rita1	Rita1	purple	0.0566471
255	Coprs	Coprs	purple	0.0563502
525	Pum3	Pum3	purple	0.0562684
65	Ddx31	Ddx31	purple	0.0562466
505	Aldh7a1	Aldh7a1	purple	0.0559993
186	Ggct	Ggct	purple	0.0557961
497	Wdr36	Wdr36	purple	0.055795
311	Cmc1	Cmc1	purple	0.0557088
84	Trp53inp2	Trp53inp2	purple	0.0554721
102	Sema4a	Sema4a	purple	0.05536
227	Flt3l	Flt3l	purple	0.0553584
268	Tmem184c	Tmem184c	purple	0.0552314
239	Ppme1	Ppme1	purple	0.0549845
492	Lonp1	Lonp1	purple	0.054801
416	Mmp14	Mmp14	purple	0.054718
511	Adnp2	Adnp2	purple	0.0543625
238	F730035P03Rik	F730035P03Rik	purple	0.0538321
44	Kcnj9	Kcnj9	purple	0.0533409
450	Parl	Parl	purple	0.0529934
463	Agpat4	Agpat4	purple	0.0529406
222	Hpn	Hpn	purple	0.0526242
228	Gys1	Gys1	purple	0.0525152
274	Pdp2	Pdp2	purple	0.052478
273	Ccdc102a	Ccdc102a	purple	0.0518664
376	Slc25a19	Slc25a19	purple	0.0517563
438	Fam118a	Fam118a	purple	0.0515028
415	Ndrg2	Ndrg2	purple	0.0513061
420	Spryd7	Spryd7	purple	0.0512668
196	Gm43963	Gm43963	purple	0.0509782
234	Vps33b	Vps33b	purple	0.0502155
451	Ece2	Ece2	purple	0.050057
275	Fbxl8	Fbxl8	purple	0.0493888
278	6430548M08Rik	6430548M08Rik	purple	0.0490887
212	Pvr	Pvr	purple	0.048777
208	Kptn	Kptn	purple	0.0479497
524	Cbwd1	Cbwd1	purple	0.0479373
357	Cluh	Cluh	purple	0.0476941
398	Exoc2	Exoc2	purple	0.0474291
333	Gm17249	Gm17249	purple	0.0473071
51	Rrp15	Rrp15	purple	0.0469923
263	Slc27a1	Slc27a1	purple	0.0468907
436	Josd1	Josd1	purple	0.0468188
502	Wdr55	Wdr55	purple	0.0467549
17	Hes6	Hes6	purple	0.0467153
530	Nfkb2	Nfkb2	purple	0.0466951
481	Nfkbil1	Nfkbil1	purple	0.0463697
291	Glce	Glce	purple	0.0463247
326	Gstt3	Gstt3	purple	0.0461456
204	Dusp16	Dusp16	purple	0.0461228
345	Rbms2	Rbms2	purple	0.0459083
95	Fgf2	Fgf2	purple	0.0458308
364	Acaca	Acaca	purple	0.0456155
144	Pus7	Pus7	purple	0.0454736
5	Il1r1	Il1r1	purple	0.0454385
112	Gstm1	Gstm1	purple	0.0454188
366	Akap1	Akap1	purple	0.0449842
405	Zfp953	Zfp953	purple	0.0440621
359	Slfn10-ps	Slfn10-ps	purple	0.0438877
337	Kitl	Kitl	purple	0.0437678
128	Megf9	Megf9	purple	0.0430637
514	Ssh3	Ssh3	purple	0.0430243
36	Tomm40l	Tomm40l	purple	0.0420871
404	1810034E14Rik	1810034E14Rik	purple	0.0416506
532	Nanos1	Nanos1	purple	0.0416474
121	4933421O10Rik	4933421O10Rik	purple	0.0414901
504	Srfbp1	Srfbp1	purple	0.0411625
14	Zfand2b	Zfand2b	purple	0.0410121
75	Slc35c1	Slc35c1	purple	0.0406339
409	Serf1	Serf1	purple	0.0404745
10	Gm37755	Gm37755	purple	0.0402744
386	Fntb	Fntb	purple	0.0401678
465	Thbs2	Thbs2	purple	0.0398041
488	Aars2	Aars2	purple	0.0397926
35	Dars2	Dars2	purple	0.0397801
175	Sun1	Sun1	purple	0.0383485
7	Fzd7	Fzd7	purple	0.0383415
551	Acsl4	Acsl4	purple	0.0382378
418	Rnf17	Rnf17	purple	0.0372721
349	Kremen1	Kremen1	purple	0.0364611
469	Rgs11	Rgs11	purple	0.0364554
417	Homez	Homez	purple	0.0363794
510	4930503L19Rik	4930503L19Rik	purple	0.0361751
447	Carhsp1	Carhsp1	purple	0.0359196
389	Entpd5	Entpd5	purple	0.0357619
137	Ece1	Ece1	purple	0.035672
163	Ift81	Ift81	purple	0.0347783
552	Apex2	Apex2	purple	0.0347323
4	Cnot11	Cnot11	purple	0.0344902
449	Tmem191c	Tmem191c	purple	0.0344188
406	Zfp65	Zfp65	purple	0.0342109
64	Ralgds	Ralgds	purple	0.0338247
515	Zdhhc24	Zdhhc24	purple	0.0334565
286	St3gal4	St3gal4	purple	0.0334215
159	Alkbh2	Alkbh2	purple	0.0332327
206	Stk38l	Stk38l	purple	0.0329058
305	Pik3cb	Pik3cb	purple	0.0328917
393	Gm26912	Gm26912	purple	0.0328785
93	Mrpl47	Mrpl47	purple	0.0326342
246	Zkscan2	Zkscan2	purple	0.0319664
462	Tmem181a	Tmem181a	purple	0.0312089
297	Zfp949	Zfp949	purple	0.0311768
412	Adk	Adk	purple	0.0310024
401	Gm15440	Gm15440	purple	0.0309657
145	Prkag2	Prkag2	purple	0.0307532
513	Aldh3b1	Aldh3b1	purple	0.0298698
306	Gm3081	Gm3081	purple	0.0297134
427	Myo10	Myo10	purple	0.0296181
380	Fam49a	Fam49a	purple	0.0293272
139	Gpr157	Gpr157	purple	0.0287983
91	Snx16	Snx16	purple	0.0259874
331	Sirt6	Sirt6	purple	0.025753
26	Gm37759	Gm37759	purple	0.0253224
168	Gm42467	Gm42467	purple	0.0245717
375	Fdxr	Fdxr	purple	0.0244322
30	Tsen15	Tsen15	purple	0.0229985
225	Zfp788	Zfp788	purple	0.0217498
236	Nmb	Nmb	purple	0.0210722
408	Map1b	Map1b	purple	0.0171495
229	Dbp	Dbp	purple	0.0152432
