## Supplementary Table 13 for "Genetic variation associated with human longevity and Alzheimer’s disease risk act through microglia and oligodendrocyte cross-talk"

### Sheet: Supplementary Table 13 Mouse hi
	ensgene	name	module	mm
380	Ifit1	Ifit1	orange	0.762759
26	Ifi207	Ifi207	orange	0.754865
379	Ifit3b	Ifit3b	orange	0.753332
22	Ifi206	Ifi206	orange	0.747629
28	Ifi211	Ifi211	orange	0.744713
378	Ifit3	Ifit3	orange	0.73935
377	Ifit2	Ifit2	orange	0.728303
23	Ifi213	Ifi213	orange	0.724438
110	Oasl2	Oasl2	orange	0.721781
25	Ifi208	Ifi208	orange	0.715078
241	Tgtp2	Tgtp2	orange	0.709428
51	Zbp1	Zbp1	orange	0.702845
271	Rsad2	Rsad2	orange	0.695882
179	Irf7	Irf7	orange	0.681532
366	Iigp1	Iigp1	orange	0.659697
178	Ifitm3	Ifitm3	orange	0.6576
111	Oasl1	Oasl1	orange	0.656869
242	Ifi47	Ifi47	orange	0.635561
332	Mx1	Mx1	orange	0.623914
113	Oas2	Oas2	orange	0.621987
143	Usp18	Usp18	orange	0.620684
116	Oas1a	Oas1a	orange	0.591969
27	Ifi204	Ifi204	orange	0.591281
24	Ifi209	Ifi209	orange	0.589068
256	Slfn5	Slfn5	orange	0.565364
115	Oas1g	Oas1g	orange	0.545113
364	Gm4951	Gm4951	orange	0.537161
103	Cxcl10	Cxcl10	orange	0.536444
316	Rtp4	Rtp4	orange	0.524378
9	Sp100	Sp100	orange	0.46053
375	Ms4a4c	Ms4a4c	orange	0.452136
272	Cmpk2	Cmpk2	orange	0.447049
255	Ccl12	Ccl12	orange	0.435622
277	Ifi27l2a	Ifi27l2a	orange	0.43317
195	Nlrc5	Nlrc5	orange	0.430436
54	Helz2	Helz2	orange	0.4053
127	Samd9l	Samd9l	orange	0.401165
295	Phf11b	Phf11b	orange	0.399688
257	Slfn9	Slfn9	orange	0.397999
97	Fgl2	Fgl2	orange	0.395087
4	Stat1	Stat1	orange	0.390929
254	Ccl2	Ccl2	orange	0.389172
259	Slfn2	Slfn2	orange	0.364063
250	Xaf1	Xaf1	orange	0.361812
296	Phf11d	Phf11d	orange	0.358356
230	Stat2	Stat2	orange	0.35555
333	Mx2	Mx2	orange	0.350112
158	Isg20	Isg20	orange	0.346168
306	Ly6a	Ly6a	orange	0.342045
294	Phf11a	Phf11a	orange	0.334774
265	Dhx58	Dhx58	orange	0.33281
114	Oas1b	Oas1b	orange	0.323414
203	Pml	Pml	orange	0.322782
371	Batf2	Batf2	orange	0.317067
270	Rnf213	Rnf213	orange	0.314704
245	Gm12250	Gm12250	orange	0.301372
319	Parp14	Parp14	orange	0.298964
365	F830016B08Rik	F830016B08Rik	orange	0.297634
74	Ifi44	Ifi44	orange	0.294837
269	Lgals3bp	Lgals3bp	orange	0.291464
171	Gm1966	Gm1966	orange	0.289081
344	H2-Q6	H2-Q6	orange	0.2877
189	Bst2	Bst2	orange	0.287169
73	Gbp2	Gbp2	orange	0.280251
34	Slc2a6	Slc2a6	orange	0.279833
37	Ifih1	Ifih1	orange	0.270897
126	Gm20559	Gm20559	orange	0.267868
237	Gm5431	Gm5431	orange	0.265618
83	Tnfsf8	Tnfsf8	orange	0.264922
16	Tor3a	Tor3a	orange	0.264078
285	BC147527	BC147527	orange	0.259662
341	C4b	C4b	orange	0.25826
345	H2-Q7	H2-Q7	orange	0.256849
139	Herc6	Herc6	orange	0.254643
260	Ccl5	Ccl5	orange	0.253075
354	Eif2ak2	Eif2ak2	orange	0.25091
166	Trim30b	Trim30b	orange	0.249467
167	Trim30c	Trim30c	orange	0.249279
39	Prr5l	Prr5l	orange	0.24745
236	Irgm1	Irgm1	orange	0.246162
90	Sdc3	Sdc3	orange	0.243878
38	Ube2l6	Ube2l6	orange	0.243133
321	Parp9	Parp9	orange	0.237139
133	Parp12	Parp12	orange	0.231799
352	B430306N03Rik	B430306N03Rik	orange	0.231079
56	Tnfsf10	Tnfsf10	orange	0.229184
77	Ddx58	Ddx58	orange	0.226857
301	Epsti1	Epsti1	orange	0.225643
169	Trim30d	Trim30d	orange	0.224227
168	Trim30a	Trim30a	orange	0.224193
187	Ddx60	Ddx60	orange	0.223108
42	Siglec1	Siglec1	orange	0.222434
249	Scimp	Scimp	orange	0.222301
104	Gbp9	Gbp9	orange	0.219999
102	Dck	Dck	orange	0.219828
194	9330175E14Rik	9330175E14Rik	orange	0.217908
61	Adar	Adar	orange	0.215967
258	Slfn8	Slfn8	orange	0.214511
307	Parp10	Parp10	orange	0.212445
229	Timeless	Timeless	orange	0.20474
261	Trim25	Trim25	orange	0.203865
246	Igtp	Igtp	orange	0.202892
7	Sp110	Sp110	orange	0.202455
180	Slc25a22	Slc25a22	orange	0.199757
170	Gm8995	Gm8995	orange	0.198745
19	Fcgr4	Fcgr4	orange	0.194475
312	Tspo	Tspo	orange	0.194107
92	Mthfr	Mthfr	orange	0.191595
348	H2-T23	H2-T23	orange	0.188458
117	Trafd1	Trafd1	orange	0.188129
72	Gbp3	Gbp3	orange	0.185816
305	Ly6e	Ly6e	orange	0.184128
266	Ifi35	Ifi35	orange	0.182894
12	Mybph	Mybph	orange	0.182266
123	Tpst1	Tpst1	orange	0.179479
63	A730011C13Rik	A730011C13Rik	orange	0.177839
48	Samhd1	Samhd1	orange	0.175825
335	Dll1	Dll1	orange	0.171477
50	Znfx1	Znfx1	orange	0.168296
339	Daxx	Daxx	orange	0.167793
219	Zufsp	Zufsp	orange	0.1676
347	H2-T24	H2-T24	orange	0.166325
297	Setdb2	Setdb2	orange	0.162592
243	Irf1	Irf1	orange	0.161061
65	Fcgr1	Fcgr1	orange	0.158838
130	Zc3hav1	Zc3hav1	orange	0.157034
186	Sap30	Sap30	orange	0.155495
273	Nampt	Nampt	orange	0.155312
238	Gm12185	Gm12185	orange	0.154179
374	Ccdc86	Ccdc86	orange	0.15132
343	H2-Q5	H2-Q5	orange	0.150353
192	Gm17435	Gm17435	orange	0.150271
137	Creb5	Creb5	orange	0.147227
323	Cd200r4	Cd200r4	orange	0.147131
221	RP23-325K4.10	RP23-325K4.10	orange	0.145346
214	Shisa5	Shisa5	orange	0.145074
289	Psme1	Psme1	orange	0.145019
320	Dtx3l	Dtx3l	orange	0.143925
95	AW011738	AW011738	orange	0.142619
15	Tor1aip1	Tor1aip1	orange	0.142584
328	Dopey2	Dopey2	orange	0.141719
149	Etnk1	Etnk1	orange	0.139126
52	Ogfr	Ogfr	orange	0.138364
311	Apobec3	Apobec3	orange	0.136483
211	Uba7	Uba7	orange	0.135196
264	Cnp	Cnp	orange	0.133298
291	Psme2	Psme2	orange	0.13281
164	Trim34a	Trim34a	orange	0.132579
340	Psmb9	Psmb9	orange	0.132424
67	Sass6	Sass6	orange	0.130357
122	Tctn2	Tctn2	orange	0.1302
357	Map3k8	Map3k8	orange	0.126923
134	4930599N23Rik	4930599N23Rik	orange	0.126685
177	Gm44891	Gm44891	orange	0.125958
165	Trim12c	Trim12c	orange	0.125488
267	Tmem106a	Tmem106a	orange	0.121964
218	Ncoa7	Ncoa7	orange	0.12159
156	1600014C10Rik	1600014C10Rik	orange	0.12024
35	Nmi	Nmi	orange	0.119711
293	Irf9	Irf9	orange	0.118569
71	Gbp7	Gbp7	orange	0.117912
247	Irgm2	Irgm2	orange	0.117431
183	Tlr3	Tlr3	orange	0.117257
8	Sp140	Sp140	orange	0.117077
239	Psme2b	Psme2b	orange	0.11659
118	Naa25	Naa25	orange	0.116497
197	Casp4	Casp4	orange	0.116108
3	Mitd1	Mitd1	orange	0.115009
382	Pik3ap1	Pik3ap1	orange	0.114379
78	Trim14	Trim14	orange	0.11336
363	Gramd3	Gramd3	orange	0.110169
244	Gm12216	Gm12216	orange	0.109986
240	9930111J21Rik1	9930111J21Rik1	orange	0.109916
288	Rnase6	Rnase6	orange	0.109228
300	Lacc1	Lacc1	orange	0.108631
283	Fbxw17	Fbxw17	orange	0.107495
233	Pnpt1	Pnpt1	orange	0.107294
315	Socs1	Socs1	orange	0.106523
148	St8sia1	St8sia1	orange	0.106394
47	Hck	Hck	orange	0.105086
188	Comp	Comp	orange	0.103864
309	Tmem184b	Tmem184b	orange	0.103208
101	Kdr	Kdr	orange	0.102868
351	Treml2	Treml2	orange	0.102338
342	Tnf	Tnf	orange	0.101898
41	Sppl2a	Sppl2a	orange	0.101521
292	Rnf31	Rnf31	orange	0.101118
381	Hectd2	Hectd2	orange	0.100949
135	Gm42963	Gm42963	orange	0.100749
144	C1ra	C1ra	orange	0.100571
69	2810428J06Rik	2810428J06Rik	orange	0.098512
161	Acer3	Acer3	orange	0.0984902
109	Usp30	Usp30	orange	0.0956383
75	Nsmaf	Nsmaf	orange	0.0953099
190	Tmem221	Tmem221	orange	0.0951844
53	Col9a3	Col9a3	orange	0.0931593
356	Qpct	Qpct	orange	0.092728
59	Ccnl1	Ccnl1	orange	0.0919099
80	Ptgr1	Ptgr1	orange	0.0917312
2	Arid5a	Arid5a	orange	0.0914324
49	Rbl1	Rbl1	orange	0.0908321
349	H2-T22	H2-T22	orange	0.0902973
324	Cd47	Cd47	orange	0.0900243
232	Rel	Rel	orange	0.0885125
329	Morc3	Morc3	orange	0.0880875
222	Ranbp2	Ranbp2	orange	0.0877221
385	Cfap43	Cfap43	orange	0.0876103
181	Ccnd1	Ccnd1	orange	0.0867591
362	Dcp2	Dcp2	orange	0.0855945
282	Dek	Dek	orange	0.0844629
14	Rnpep	Rnpep	orange	0.0844044
45	Xrn2	Xrn2	orange	0.0834451
338	Mdga1	Mdga1	orange	0.0829528
334	Ezr	Ezr	orange	0.0822482
376	Mpeg1	Mpeg1	orange	0.0820337
284	Papd7	Papd7	orange	0.0812979
138	Nod1	Nod1	orange	0.0809738
391	Igbp1	Igbp1	orange	0.0809153
124	Rasa4	Rasa4	orange	0.0798528
353	Gm37639	Gm37639	orange	0.0795289
384	Sfxn2	Sfxn2	orange	0.0790454
191	Klf2	Klf2	orange	0.0790339
5	Slc4a3	Slc4a3	orange	0.0788516
314	Nr4a1	Nr4a1	orange	0.0783775
223	Ybey	Ybey	orange	0.0783401
86	Prpf38a	Prpf38a	orange	0.0780837
159	Mfge8	Mfge8	orange	0.0768811
304	Sqle	Sqle	orange	0.0767172
224	Plpp2	Plpp2	orange	0.0761876
155	Map4k1	Map4k1	orange	0.0758486
146	2310001H17Rik	2310001H17Rik	orange	0.0757906
163	Nup98	Nup98	orange	0.0751845
350	Enpp4	Enpp4	orange	0.0751802
40	Thbs1	Thbs1	orange	0.0745352
327	Gm15965	Gm15965	orange	0.074475
128	Pon3	Pon3	orange	0.073856
326	D16Ertd472e	D16Ertd472e	orange	0.0737413
172	Cyp2r1	Cyp2r1	orange	0.0732165
360	Arhgap26	Arhgap26	orange	0.0729993
361	Fgf1	Fgf1	orange	0.0727406
1	Sgk3	Sgk3	orange	0.0723174
10	Gm7160	Gm7160	orange	0.0719482
196	Casp1	Casp1	orange	0.0717685
58	Selenot	Selenot	orange	0.071315
318	Lrch3	Lrch3	orange	0.0699247
99	Lap3	Lap3	orange	0.068692
68	Gm42514	Gm42514	orange	0.0683777
370	Snx15	Snx15	orange	0.0683715
107	Gm42595	Gm42595	orange	0.067772
57	Gm43484	Gm43484	orange	0.06727
82	Prpf4	Prpf4	orange	0.0671132
235	Pttg1	Pttg1	orange	0.0669051
278	Asb13	Asb13	orange	0.0664889
213	Pfkfb4	Pfkfb4	orange	0.0653925
390	5430427O19Rik	5430427O19Rik	orange	0.0652261
91	Themis2	Themis2	orange	0.065212
142	Rab43	Rab43	orange	0.0650205
20	Nectin4	Nectin4	orange	0.0638983
368	Poli	Poli	orange	0.0638116
298	Spata13	Spata13	orange	0.063726
60	Dclk2	Dclk2	orange	0.0636387
337	Kctd20	Kctd20	orange	0.0632338
29	Gm37706	Gm37706	orange	0.0624694
201	Icam1	Icam1	orange	0.0618453
310	Gm16576	Gm16576	orange	0.061819
325	Arl13b	Arl13b	orange	0.0613521
204	Stoml1	Stoml1	orange	0.0611868
216	Zkscan7	Zkscan7	orange	0.0601882
185	Rwdd4a	Rwdd4a	orange	0.0601319
152	Mzf1	Mzf1	orange	0.0597269
263	Igfbp4	Igfbp4	orange	0.0593843
231	Nf2	Nf2	orange	0.0586944
355	Sult6b1	Sult6b1	orange	0.0575181
94	Morn1	Morn1	orange	0.0574868
252	Rap1gap2	Rap1gap2	orange	0.0570088
129	Plxna4os1	Plxna4os1	orange	0.0569828
251	Ankfy1	Ankfy1	orange	0.0569682
147	Ybx3	Ybx3	orange	0.0567678
31	Gm37768	Gm37768	orange	0.0565651
302	Fbxo4	Fbxo4	orange	0.0563641
209	Cep63	Cep63	orange	0.056149
136	8030453O22Rik	8030453O22Rik	orange	0.055917
276	Gm26764	Gm26764	orange	0.0546166
157	Ppp1r15a	Ppp1r15a	orange	0.0545258
317	Lsg1	Lsg1	orange	0.0542376
234	Sptbn1	Sptbn1	orange	0.0540343
46	E130215H24Rik	E130215H24Rik	orange	0.0539231
33	Yme1l1	Yme1l1	orange	0.0539219
21	Dusp23	Dusp23	orange	0.0538985
369	Mbp	Mbp	orange	0.0535954
199	Naalad2	Naalad2	orange	0.0535491
173	Kctd13	Kctd13	orange	0.0534315
346	Prr3	Prr3	orange	0.0533139
253	Blmh	Blmh	orange	0.0529923
145	Parp11	Parp11	orange	0.0528414
153	Bcl3	Bcl3	orange	0.0526119
202	Zc3h12c	Zc3h12c	orange	0.0525859
359	3110002H16Rik	3110002H16Rik	orange	0.0521653
105	Mfsd7a	Mfsd7a	orange	0.0520268
308	Cpsf1	Cpsf1	orange	0.0519993
55	4632415L05Rik	4632415L05Rik	orange	0.051997
198	Birc3	Birc3	orange	0.0516927
175	Mcmbp	Mcmbp	orange	0.0512302
36	Arl5a	Arl5a	orange	0.051118
44	Tasp1	Tasp1	orange	0.0510665
388	Tbc1d25	Tbc1d25	orange	0.0509405
18	Ccdc181	Ccdc181	orange	0.0509317
13	Arl8a	Arl8a	orange	0.0508758
119	Acad10	Acad10	orange	0.050693
268	Armc7	Armc7	orange	0.0499358
206	Hmgn3	Hmgn3	orange	0.0496891
11	Phlpp1	Phlpp1	orange	0.0490659
303	Nudcd1	Nudcd1	orange	0.0489505
280	Tdp2	Tdp2	orange	0.0485942
43	Cenpb	Cenpb	orange	0.0485515
32	Dusp10	Dusp10	orange	0.0484672
141	Ino80b	Ino80b	orange	0.0483087
84	Cntln	Cntln	orange	0.0482927
226	Scyl2	Scyl2	orange	0.0481474
108	Tfip11	Tfip11	orange	0.0480856
372	Plcb3	Plcb3	orange	0.0479143
299	Sacs	Sacs	orange	0.0478492
121	Hip1r	Hip1r	orange	0.0477022
70	Trmt10a	Trmt10a	orange	0.0473969
93	Exosc10	Exosc10	orange	0.0472368
286	Flnb	Flnb	orange	0.0469849
262	Fam117a	Fam117a	orange	0.0467169
150	Gm15720	Gm15720	orange	0.0464664
160	4933406J10Rik	4933406J10Rik	orange	0.0464176
208	Gm16185	Gm16185	orange	0.0462503
89	Ermap	Ermap	orange	0.045592
6	Acsl3	Acsl3	orange	0.0450525
358	Abhd3	Abhd3	orange	0.0447113
81	Susd1	Susd1	orange	0.0446427
182	Lig4	Lig4	orange	0.0445545
373	Zbtb3	Zbtb3	orange	0.0444136
62	Tuft1	Tuft1	orange	0.0443119
64	Mtmr11	Mtmr11	orange	0.0441458
184	Gm45479	Gm45479	orange	0.0436144
151	Zfp418	Zfp418	orange	0.0434941
17	Gorab	Gorab	orange	0.0429231
100	Ugdh	Ugdh	orange	0.0429009
290	Emc9	Emc9	orange	0.0428042
287	Ero1l	Ero1l	orange	0.0427531
132	Klrg2	Klrg2	orange	0.0427434
336	Taf11	Taf11	orange	0.0427214
392	Hccs	Hccs	orange	0.0426557
76	1110037F02Rik	1110037F02Rik	orange	0.0424352
120	Rhof	Rhof	orange	0.0423318
140	Herc3	Herc3	orange	0.0421271
248	Pigl	Pigl	orange	0.0417026
98	Afap1	Afap1	orange	0.04101
212	Ccdc71	Ccdc71	orange	0.0405873
96	Rbm48	Rbm48	orange	0.040387
193	Capns2	Capns2	orange	0.0393144
176	Acadsb	Acadsb	orange	0.038073
386	B230217O12Rik	B230217O12Rik	orange	0.0378608
210	Ifrd2	Ifrd2	orange	0.0375085
131	Fmc1	Fmc1	orange	0.0372695
313	Hdac10	Hdac10	orange	0.0372213
215	Ctdspl	Ctdspl	orange	0.0368964
281	Phactr1	Phactr1	orange	0.036871
30	Gm16432	Gm16432	orange	0.0368606
87	Spata6	Spata6	orange	0.0367339
205	Rec114	Rec114	orange	0.036243
389	Rnf113a1	Rnf113a1	orange	0.0361443
227	RP23-307F3.6	RP23-307F3.6	orange	0.0360111
207	9330159M07Rik	9330159M07Rik	orange	0.0355655
154	Gm45010	Gm45010	orange	0.0351566
66	Gm43061	Gm43061	orange	0.0351532
106	5430403G16Rik	5430403G16Rik	orange	0.0345369
88	Mutyh	Mutyh	orange	0.0342592
112	Vsig10	Vsig10	orange	0.0336827
217	Hivep2	Hivep2	orange	0.0313316
174	9130019O22Rik	9130019O22Rik	orange	0.0312009
330	Hlcs	Hlcs	orange	0.0306985
225	Pcsk4	Pcsk4	orange	0.029368
79	Ctnnal1	Ctnnal1	orange	0.0290917
387	Pim2	Pim2	orange	0.0289858
125	BC037034	BC037034	orange	0.0283311
200	A230050P20Rik	A230050P20Rik	orange	0.0278494
220	Rev3l	Rev3l	orange	0.0274134
279	Hist1h2bg	Hist1h2bg	orange	0.0273549
383	Lzts2	Lzts2	orange	0.0272448
331	Lca5l	Lca5l	orange	0.0267786
162	Clpb	Clpb	orange	0.0262921
322	Cox17	Cox17	orange	0.0258854
274	Sgpp1	Sgpp1	orange	0.0243975
228	Slc35e3	Slc35e3	orange	0.0235798
85	Coa7	Coa7	orange	0.0200561
275	Gm17191	Gm17191	orange	0.0197556
367	Cep76	Cep76	orange	0.0114744
