## Supplementary Table 14 for "Genetic variation associated with human longevity and Alzheimer’s disease risk act through microglia and oligodendrocyte cross-talk"

### Sheet: Supplementary Table 14 Mouse hi
	ensgene	name	module	mm
310	Selplg	Selplg	brown	0.610941
170	P2ry12	P2ry12	brown	0.591572
309	Tmem119	Tmem119	brown	0.591547
580	Cx3cr1	Cx3cr1	brown	0.557514
818	Hexb	Hexb	brown	0.539991
770	Lgmn	Lgmn	brown	0.533293
169	P2ry13	P2ry13	brown	0.508974
193	Olfml3	Olfml3	brown	0.468498
996	Csf1r	Csf1r	brown	0.464119
281	Slc2a5	Slc2a5	brown	0.463406
175	Fcrls	Fcrls	brown	0.45557
606	Vsir	Vsir	brown	0.453721
657	Sparc	Sparc	brown	0.447373
598	Cd164	Cd164	brown	0.425691
145	Serinc3	Serinc3	brown	0.409043
573	Cmtm6	Cmtm6	brown	0.39798
511	Adgrg1	Adgrg1	brown	0.394439
1040	Gpr34	Gpr34	brown	0.3862
590	Ifngr1	Ifngr1	brown	0.376724
258	Laptm5	Laptm5	brown	0.35874
773	Ckb	Ckb	brown	0.346886
802	Golm1	Golm1	brown	0.332919
432	Siglech	Siglech	brown	0.331478
987	Tmem173	Tmem173	brown	0.331043
43	F11r	F11r	brown	0.325646
88	Ptgs1	Ptgs1	brown	0.311664
547	Scamp2	Scamp2	brown	0.309022
509	Lpcat2	Lpcat2	brown	0.30559
791	Susd3	Susd3	brown	0.304463
448	Slco2b1	Slco2b1	brown	0.303435
341	Fscn1	Fscn1	brown	0.30185
329	Ubc	Ubc	brown	0.297364
1025	Entpd1	Entpd1	brown	0.288865
1005	Unc93b1	Unc93b1	brown	0.288451
711	Abi3	Abi3	brown	0.278383
515	Pla2g15	Pla2g15	brown	0.278062
846	Rnase4	Rnase4	brown	0.277502
977	Calm2	Calm2	brown	0.275728
904	Bin2	Bin2	brown	0.27475
307	Crybb1	Crybb1	brown	0.267185
1015	Rab3il1	Rab3il1	brown	0.255262
652	Ltc4s	Ltc4s	brown	0.254463
986	Ecscr	Ecscr	brown	0.254227
648	Gm12166	Gm12166	brown	0.251707
125	Sirpa	Sirpa	brown	0.250759
940	Sft2d1	Sft2d1	brown	0.250705
985	Bin1	Bin1	brown	0.250221
122	Itpripl1	Itpripl1	brown	0.24357
585	Ccr5	Ccr5	brown	0.237126
465	Rgs10	Rgs10	brown	0.235972
848	Slc7a8	Slc7a8	brown	0.235414
546	Scamp5	Scamp5	brown	0.230278
776	Pld4	Pld4	brown	0.229513
6	Slc40a1	Slc40a1	brown	0.226837
1000	Adrb2	Adrb2	brown	0.224779
27	Rgs2	Rgs2	brown	0.222017
929	Upk1b	Upk1b	brown	0.22005
1056	Gpr165	Gpr165	brown	0.213142
592	Sgk1	Sgk1	brown	0.212895
30	Glul	Glul	brown	0.212433
932	St3gal6	St3gal6	brown	0.211551
839	Tspan14	Tspan14	brown	0.211156
620	Gna15	Gna15	brown	0.208007
762	Numb	Numb	brown	0.207807
865	Tm9sf2	Tm9sf2	brown	0.20778
386	Lpcat3	Lpcat3	brown	0.206989
352	Alox5ap	Alox5ap	brown	0.206535
490	Hpgd	Hpgd	brown	0.204388
933	Pros1	Pros1	brown	0.20183
431	Tmem86a	Tmem86a	brown	0.200537
436	Idh2	Idh2	brown	0.198746
332	Ncf1	Ncf1	brown	0.194293
629	Dusp6	Dusp6	brown	0.194012
147	Slc35c2	Slc35c2	brown	0.193676
1007	Ctsf	Ctsf	brown	0.193103
951	Fgd2	Fgd2	brown	0.190913
184	Tnfaip8l2	Tnfaip8l2	brown	0.190801
537	Usp2	Usp2	brown	0.190312
899	Tuba1a	Tuba1a	brown	0.189874
815	Arsb	Arsb	brown	0.189667
924	Nrros	Nrros	brown	0.189268
315	Prkab1	Prkab1	brown	0.188797
845	Pnp	Pnp	brown	0.188187
83	Eng	Eng	brown	0.188184
539	Il10ra	Il10ra	brown	0.187799
889	Cyth4	Cyth4	brown	0.186905
64	Plxdc2	Plxdc2	brown	0.186607
189	Txnip	Txnip	brown	0.186203
308	Tpst2	Tpst2	brown	0.186195
528	Dnm2	Dnm2	brown	0.186105
569	Fam212a	Fam212a	brown	0.185755
820	Gtf2h2	Gtf2h2	brown	0.185394
574	Cmtm7	Cmtm7	brown	0.184755
277	Plod1	Plod1	brown	0.184646
215	Lyn	Lyn	brown	0.184554
357	Irf5	Irf5	brown	0.18445
423	Siglece	Siglece	brown	0.183675
135	Fam110a	Fam110a	brown	0.182652
617	Lrrc3	Lrrc3	brown	0.182554
430	Cd37	Cd37	brown	0.182162
209	Dapp1	Dapp1	brown	0.181599
726	Slc16a6	Slc16a6	brown	0.18108
297	0610040J01Rik	0610040J01Rik	brown	0.180264
680	Pmp22	Pmp22	brown	0.179182
675	Grap	Grap	brown	0.176422
689	Rnf167	Rnf167	brown	0.175936
568	Twf2	Twf2	brown	0.175267
99	Gpr155	Gpr155	brown	0.175237
599	Sesn1	Sesn1	brown	0.172172
1017	Cyb561a3	Cyb561a3	brown	0.17191
682	Ctc1	Ctc1	brown	0.170883
443	Il16	Il16	brown	0.170746
195	Cttnbp2nl	Cttnbp2nl	brown	0.170466
275	Tnfrsf1b	Tnfrsf1b	brown	0.170187
783	Hfe	Hfe	brown	0.169699
693	Rtn4rl1	Rtn4rl1	brown	0.168402
344	Daglb	Daglb	brown	0.168087
947	Tmem204	Tmem204	brown	0.167422
722	Arhgap27	Arhgap27	brown	0.166799
298	Commd8	Commd8	brown	0.166405
26	Cfh	Cfh	brown	0.1652
527	Slc44a2	Slc44a2	brown	0.164755
894	Nfam1	Nfam1	brown	0.164249
896	Parvg	Parvg	brown	0.164043
477	Gas6	Gas6	brown	0.161887
486	Mtus1	Mtus1	brown	0.161375
696	Slc46a1	Slc46a1	brown	0.159576
714	Stard3	Stard3	brown	0.157509
208	Bank1	Bank1	brown	0.156418
545	1700017B05Rik	1700017B05Rik	brown	0.155756
10	Casp8	Casp8	brown	0.154872
615	Pttg1ip	Pttg1ip	brown	0.154732
787	Mylip	Mylip	brown	0.154666
1019	Ms4a6b	Ms4a6b	brown	0.154261
360	Tbxas1	Tbxas1	brown	0.153909
890	Mfng	Mfng	brown	0.153808
1010	Slc25a45	Slc25a45	brown	0.152907
871	Fam105a	Fam105a	brown	0.152052
651	Mgat1	Mgat1	brown	0.15152
463	Itgam	Itgam	brown	0.151477
454	Eef2k	Eef2k	brown	0.150846
266	Rps6ka1	Rps6ka1	brown	0.149979
705	Tmem100	Tmem100	brown	0.149664
607	Slc29a3	Slc29a3	brown	0.149475
961	Tnfrsf21	Tnfrsf21	brown	0.149463
158	Rgs19	Rgs19	brown	0.149418
672	Tnfrsf13b	Tnfrsf13b	brown	0.149092
376	Mgll	Mgll	brown	0.148797
554	RP23-116C19.1	RP23-116C19.1	brown	0.14762
1013	Fermt3	Fermt3	brown	0.146046
731	Cd300a	Cd300a	brown	0.14567
660	Cnot8	Cnot8	brown	0.144865
16	Ugt1a7c	Ugt1a7c	brown	0.144822
34	Sft2d2	Sft2d2	brown	0.144615
197	I830077J02Rik	I830077J02Rik	brown	0.144357
25	Ppfia4	Ppfia4	brown	0.14418
51	Tmem63a	Tmem63a	brown	0.142956
864	Gpr183	Gpr183	brown	0.14063
881	Ptp4a3	Ptp4a3	brown	0.140499
920	Etv5	Etv5	brown	0.139754
1041	Chst7	Chst7	brown	0.139718
750	Sypl	Sypl	brown	0.13926
46	Gm38158	Gm38158	brown	0.138637
22	Rassf5	Rassf5	brown	0.13825
363	Gimap6	Gimap6	brown	0.138061
562	Adam10	Adam10	brown	0.137949
82	St6galnac4	St6galnac4	brown	0.137746
150	Cass4	Cass4	brown	0.137702
906	Nckap1l	Nckap1l	brown	0.137697
895	Pacsin2	Pacsin2	brown	0.13768
382	Sec13	Sec13	brown	0.137644
910	Rogdi	Rogdi	brown	0.137014
385	Clec4a2	Clec4a2	brown	0.136667
56	Tmem206	Tmem206	brown	0.136545
753	Snx6	Snx6	brown	0.136506
853	Cryl1	Cryl1	brown	0.135405
194	Capza1	Capza1	brown	0.135329
179	Adam15	Adam15	brown	0.135163
19	Ralb	Ralb	brown	0.135121
744	BC017643	BC017643	brown	0.134913
749	Pik3cg	Pik3cg	brown	0.134796
262	Ptafr	Ptafr	brown	0.134396
673	Usp22	Usp22	brown	0.134098
868	Slc1a3	Slc1a3	brown	0.133259
928	B4galt4	B4galt4	brown	0.131997
502	Lyl1	Lyl1	brown	0.131861
708	Abcc3	Abcc3	brown	0.131614
1047	Sash3	Sash3	brown	0.131464
380	Emc3	Emc3	brown	0.130491
603	Lims1	Lims1	brown	0.130237
567	Atp2c1	Atp2c1	brown	0.129884
392	BC035044	BC035044	brown	0.12957
479	Cln8	Cln8	brown	0.129321
280	Spsb1	Spsb1	brown	0.129227
967	Rpl7l1	Rpl7l1	brown	0.129075
608	Pald1	Pald1	brown	0.129045
769	Kcnk13	Kcnk13	brown	0.128904
551	Nptn	Nptn	brown	0.128804
602	Serinc1	Serinc1	brown	0.128535
1022	Gcnt1	Gcnt1	brown	0.128446
695	Abhd15	Abhd15	brown	0.127963
959	Nrm	Nrm	brown	0.127682
751	Agmo	Agmo	brown	0.127384
254	Rbbp4	Rbbp4	brown	0.127273
1021	Lpxn	Lpxn	brown	0.126655
645	Lcp2	Lcp2	brown	0.126617
374	Gp9	Gp9	brown	0.1265
649	Havcr2	Havcr2	brown	0.126483
829	Abhd6	Abhd6	brown	0.125502
955	H2-DMb1	H2-DMb1	brown	0.125324
224	Dcaf12	Dcaf12	brown	0.124871
577	Myd88	Myd88	brown	0.124349
450	P2ry6	P2ry6	brown	0.124333
268	Mtfr1l	Mtfr1l	brown	0.123875
492	2001-03-01	2001-03-01	brown	0.123602
65	Msrb2	Msrb2	brown	0.123379
861	Rubcnl	Rubcnl	brown	0.123112
335	Plod3	Plod3	brown	0.12214
383	Bid	Bid	brown	0.121396
134	Nsfl1c	Nsfl1c	brown	0.120751
366	Hpgds	Hpgds	brown	0.120673
429	Fcgrt	Fcgrt	brown	0.120547
176	Fcrl1	Fcrl1	brown	0.120425
86	Ggta1	Ggta1	brown	0.120084
834	Nid2	Nid2	brown	0.119894
837	Ncoa4	Ncoa4	brown	0.119519
879	Sla	Sla	brown	0.11841
576	Tgfbr2	Tgfbr2	brown	0.118184
230	Inip	Inip	brown	0.118029
852	Gmpr2	Gmpr2	brown	0.118007
90	Nek6	Nek6	brown	0.117517
663	Hist3h2a	Hist3h2a	brown	0.117458
355	Sgce	Sgce	brown	0.117182
788	Gmpr	Gmpr	brown	0.116774
66	Hnmt	Hnmt	brown	0.116738
1051	Taz	Taz	brown	0.116439
534	Vwa5a	Vwa5a	brown	0.116432
324	Rilpl1	Rilpl1	brown	0.116085
964	Yipf3	Yipf3	brown	0.115989
129	Rin2	Rin2	brown	0.115359
721	Nmt1	Nmt1	brown	0.115164
798	Txndc15	Txndc15	brown	0.114522
337	Tsc22d4	Tsc22d4	brown	0.114388
38	Olfml2b	Olfml2b	brown	0.114291
148	Ptpn1	Ptpn1	brown	0.114157
400	Clcn4	Clcn4	brown	0.114021
107	Cd82	Cd82	brown	0.113957
655	Pdlim4	Pdlim4	brown	0.113774
529	Bbs9	Bbs9	brown	0.113504
232	Klhl9	Klhl9	brown	0.113328
656	Cdc42se2	Cdc42se2	brown	0.113318
106	Tspan18	Tspan18	brown	0.112905
39	B4galt3	B4galt3	brown	0.112641
108	Accs	Accs	brown	0.112493
646	Mat2b	Mat2b	brown	0.112215
550	Cd276	Cd276	brown	0.112159
389	Lpar5	Lpar5	brown	0.112005
406	C5ar2	C5ar2	brown	0.111976
172	Tmem144	Tmem144	brown	0.111271
73	Med22	Med22	brown	0.111176
659	Mfap3	Mfap3	brown	0.110712
132	Acss1	Acss1	brown	0.110676
700	Wsb1	Wsb1	brown	0.110515
771	Asb2	Asb2	brown	0.110426
725	Pecam1	Pecam1	brown	0.110394
156	Slco4a1	Slco4a1	brown	0.110268
24	Btg2	Btg2	brown	0.110148
155	Adrm1	Adrm1	brown	0.109845
971	Sh3gl1	Sh3gl1	brown	0.109469
572	Klhdc8b	Klhdc8b	brown	0.109293
670	Dhrs7b	Dhrs7b	brown	0.10905
207	Slc39a8	Slc39a8	brown	0.108841
619	Ptbp1	Ptbp1	brown	0.108787
85	Slc2a8	Slc2a8	brown	0.108736
993	0610009O20Rik	0610009O20Rik	brown	0.108364
616	Ube2g2	Ube2g2	brown	0.108363
142	Mafb	Mafb	brown	0.107887
958	Abhd16a	Abhd16a	brown	0.107736
40	Usp21	Usp21	brown	0.107166
542	Hmg20a	Hmg20a	brown	0.107087
223	B4galt1	B4galt1	brown	0.106898
72	Pmpca	Pmpca	brown	0.10631
471	Tollip	Tollip	brown	0.106175
952	Rasal3	Rasal3	brown	0.105808
844	Apex1	Apex1	brown	0.105663
322	Vps37b	Vps37b	brown	0.105661
743	Csnk1d	Csnk1d	brown	0.105371
312	Acads	Acads	brown	0.10535
936	Jam2	Jam2	brown	0.105039
113	Lin7c	Lin7c	brown	0.104823
519	Hsdl1	Hsdl1	brown	0.104758
161	Impa1	Impa1	brown	0.104255
1061	Cysltr1	Cysltr1	brown	0.103999
799	Tifab	Tifab	brown	0.10395
891	Sh3bp1	Sh3bp1	brown	0.103931
1030	Actr1a	Actr1a	brown	0.103649
935	Samsn1	Samsn1	brown	0.103608
42	Usf1	Usf1	brown	0.103479
795	Hk3	Hk3	brown	0.103454
5	Pdcl3	Pdcl3	brown	0.103446
1016	Fads1	Fads1	brown	0.103351
976	Rasgrp3	Rasgrp3	brown	0.103213
1052	Fam3a	Fam3a	brown	0.102796
713	Cdk5rap3	Cdk5rap3	brown	0.102634
196	Adora3	Adora3	brown	0.102471
301	G3bp2	G3bp2	brown	0.102232
506	Itfg1	Itfg1	brown	0.1022
364	Gimap1	Gimap1	brown	0.102013
532	Fli1	Fli1	brown	0.101959
446	Thrsp	Thrsp	brown	0.101418
367	Chmp3	Chmp3	brown	0.101332
160	Pex2	Pex2	brown	0.101015
521	Ttc13	Ttc13	brown	0.100873
7	Stk17b	Stk17b	brown	0.100716
371	Pcyox1	Pcyox1	brown	0.100553
801	Naa35	Naa35	brown	0.100343
68	Tor4a	Tor4a	brown	0.100231
498	Smim7	Smim7	brown	0.10017
259	Ythdf2	Ythdf2	brown	0.100162
1050	Idh3g	Idh3g	brown	0.0997116
715	Ormdl3	Ormdl3	brown	0.0993466
314	Pxn	Pxn	brown	0.0992767
792	Sema4d	Sema4d	brown	0.0992317
29	Rnf2	Rnf2	brown	0.0989616
495	Lrrc25	Lrrc25	brown	0.0987666
540	Ppp2r1b	Ppp2r1b	brown	0.0987461
185	Cdc42se1	Cdc42se1	brown	0.0985983
78	Tor1b	Tor1b	brown	0.0981492
76	Dolk	Dolk	brown	0.0979577
395	Ddx47	Ddx47	brown	0.0975422
704	Mmp28	Mmp28	brown	0.0972893
523	Ntpcr	Ntpcr	brown	0.097233
979	Kcnk12	Kcnk12	brown	0.0971671
461	AI467606	AI467606	brown	0.096993
222	Smu1	Smu1	brown	0.0968681
12	Mettl21a	Mettl21a	brown	0.096759
327	Atp6v0a2	Atp6v0a2	brown	0.0967456
444	Tmem135	Tmem135	brown	0.0966598
934	Hspa13	Hspa13	brown	0.0961906
887	Fbxl6	Fbxl6	brown	0.0961216
740	Sirt7	Sirt7	brown	0.0960724
17	Mlph	Mlph	brown	0.0960609
162	Ythdf3	Ythdf3	brown	0.095422
295	Tbc1d14	Tbc1d14	brown	0.0954014
941	Fam120b	Fam120b	brown	0.0952812
908	Naa60	Naa60	brown	0.0952041
808	Tppp	Tppp	brown	0.095155
768	Snw1	Snw1	brown	0.0945078
457	Dctn5	Dctn5	brown	0.0944591
28	Pla2g4a	Pla2g4a	brown	0.0942729
533	Ets1	Ets1	brown	0.0942591
242	Mknk1	Mknk1	brown	0.0941906
190	Polr3gl	Polr3gl	brown	0.0941216
777	Cdca4	Cdca4	brown	0.094118
53	Tlr5	Tlr5	brown	0.0939205
566	Zbtb38	Zbtb38	brown	0.0938616
636	Rab5b	Rab5b	brown	0.0938412
293	Nrbp1	Nrbp1	brown	0.0937957
723	Gosr2	Gosr2	brown	0.093632
665	Flcn	Flcn	brown	0.0936115
330	Slc15a4	Slc15a4	brown	0.093572
319	P2rx7	P2rx7	brown	0.0935193
1002	Rbfa	Rbfa	brown	0.0933867
21	Dars	Dars	brown	0.0932806
950	Srsf3	Srsf3	brown	0.0929561
803	Isca1	Isca1	brown	0.0928928
742	Aspscr1	Aspscr1	brown	0.0925134
954	Slc39a7	Slc39a7	brown	0.0923744
120	Usp8	Usp8	brown	0.0922761
494	Gmip	Gmip	brown	0.0922497
694	Serpinf1	Serpinf1	brown	0.0921877
638	Tmed4	Tmed4	brown	0.0920861
536	Ubash3b	Ubash3b	brown	0.0920622
631	Cnot2	Cnot2	brown	0.0919424
105	Acp2	Acp2	brown	0.0919231
130	Nxt1	Nxt1	brown	0.09191
1014	Mta2	Mta2	brown	0.0918096
605	Cdh23	Cdh23	brown	0.0917516
137	Snta1	Snta1	brown	0.0916602
797	Dok3	Dok3	brown	0.0915812
1037	Kcnd1	Kcnd1	brown	0.0913736
146	Pkig	Pkig	brown	0.0912413
982	Zfp35	Zfp35	brown	0.0911176
745	Narf	Narf	brown	0.0910296
692	Ncbp3	Ncbp3	brown	0.0907033
499	Gm30329	Gm30329	brown	0.0904918
931	Slc35a5	Slc35a5	brown	0.0904712
103	Clp1	Clp1	brown	0.0900359
433	Tm2d3	Tm2d3	brown	0.0898176
956	Tap2	Tap2	brown	0.0896543
153	Nelfcd	Nelfcd	brown	0.0895513
178	Slc50a1	Slc50a1	brown	0.0895209
737	Sec14l1	Sec14l1	brown	0.0894644
255	Fam167b	Fam167b	brown	0.0894121
912	Alg1	Alg1	brown	0.089377
921	Eif4a2	Eif4a2	brown	0.089253
278	Angptl7	Angptl7	brown	0.0892243
966	Klhdc3	Klhdc3	brown	0.0888987
999	Afap1l1	Afap1l1	brown	0.0885963
204	Mfsd14a	Mfsd14a	brown	0.0885843
35	Rcsd1	Rcsd1	brown	0.0885505
393	Klrd1	Klrd1	brown	0.0884472
873	Gm10384	Gm10384	brown	0.0882587
181	Tpm3	Tpm3	brown	0.0882275
650	Zfp62	Zfp62	brown	0.0882033
1057	Nhsl2	Nhsl2	brown	0.088123
288	Crot	Crot	brown	0.0879393
15	Eif4e2	Eif4e2	brown	0.0878896
459	Il4ra	Il4ra	brown	0.0877992
117	Sema6d	Sema6d	brown	0.087785
3	Lmbrd1	Lmbrd1	brown	0.0869862
885	Gpaa1	Gpaa1	brown	0.0869799
835	Gng2	Gng2	brown	0.0869414
63	Slc39a12	Slc39a12	brown	0.0868273
780	Rala	Rala	brown	0.0867934
49	Sccpdh	Sccpdh	brown	0.0867578
666	Cops3	Cops3	brown	0.0866974
604	Dnajb12	Dnajb12	brown	0.0866808
510	Fam192a	Fam192a	brown	0.0866344
412	Ceacam1	Ceacam1	brown	0.0864519
555	Aagab	Aagab	brown	0.0864087
793	Hrh2	Hrh2	brown	0.0863449
388	Cops7a	Cops7a	brown	0.0861291
238	0610037L13Rik	0610037L13Rik	brown	0.0857422
59	Cr1l	Cr1l	brown	0.0853834
882	Gsdmd	Gsdmd	brown	0.0853401
748	Hbp1	Hbp1	brown	0.0851414
269	Pnrc2	Pnrc2	brown	0.0847407
485	Ppp1r3b	Ppp1r3b	brown	0.084625
857	Extl3	Extl3	brown	0.0845276
525	Maml2	Maml2	brown	0.0844429
438	Cib1	Cib1	brown	0.0844428
252	Adprhl2	Adprhl2	brown	0.0842893
674	Aldh3a2	Aldh3a2	brown	0.0842508
647	Ublcp1	Ublcp1	brown	0.0842232
965	Cul9	Cul9	brown	0.0841877
131	Zfp120	Zfp120	brown	0.0839342
128	Rassf2	Rassf2	brown	0.0838772
556	Snapc5	Snapc5	brown	0.0838389
159	Pcmtd2	Pcmtd2	brown	0.0837879
467	Tubgcp2	Tubgcp2	brown	0.0837151
698	Tmem97	Tmem97	brown	0.0834203
447	Ints4	Ints4	brown	0.0833599
518	Mbtps1	Mbtps1	brown	0.08332
233	Atg4c	Atg4c	brown	0.0829729
202	Extl2	Extl2	brown	0.0829216
549	Ubl7	Ubl7	brown	0.0829004
425	Pnkp	Pnkp	brown	0.0826167
872	2006-03-01	2006-03-01	brown	0.0825004
121	Ncaph	Ncaph	brown	0.0824912
445	Prcp	Prcp	brown	0.0819553
127	Mavs	Mavs	brown	0.0819171
847	1700123O20Rik	1700123O20Rik	brown	0.0817548
984	Ino80c	Ino80c	brown	0.0816872
679	Tvp23b	Tvp23b	brown	0.0816093
168	Spg20	Spg20	brown	0.0815573
54	Brox	Brox	brown	0.0814771
381	Vhl	Vhl	brown	0.0814611
807	Slc12a7	Slc12a7	brown	0.0813506
707	Tom1l1	Tom1l1	brown	0.0813477
321	Psmd9	Psmd9	brown	0.0811212
50	Lefty1	Lefty1	brown	0.0810746
823	Rgs7bp	Rgs7bp	brown	0.0810271
643	Prorsd1	Prorsd1	brown	0.0809758
1031	Sfr1	Sfr1	brown	0.0808557
478	Rasa3	Rasa3	brown	0.0808521
439	Hddc3	Hddc3	brown	0.0807729
877	Trmt12	Trmt12	brown	0.0806483
294	Maea	Maea	brown	0.0806114
469	Pnpla2	Pnpla2	brown	0.0805991
32	Pigc	Pigc	brown	0.0805917
228	Alg2	Alg2	brown	0.0804669
356	Tmem168	Tmem168	brown	0.0803758
591	Pex7	Pex7	brown	0.080342
243	Lrrc41	Lrrc41	brown	0.0799891
11	Ndufs1	Ndufs1	brown	0.0798017
152	Rbm38	Rbm38	brown	0.0797144
305	Fam69a	Fam69a	brown	0.0794717
119	Gabpb1	Gabpb1	brown	0.0794069
900	Mcrs1	Mcrs1	brown	0.0791377
180	4933434E20Rik	4933434E20Rik	brown	0.0789195
878	Adcy8	Adcy8	brown	0.0787941
628	Galnt4	Galnt4	brown	0.078792
100	Fkbp7	Fkbp7	brown	0.0786894
496	Dda1	Dda1	brown	0.0785518
334	Alkbh4	Alkbh4	brown	0.0785248
811	Zfp825	Zfp825	brown	0.0785211
320	Orai1	Orai1	brown	0.0784505
303	Sec31a	Sec31a	brown	0.0784434
840	Cgrrf1	Cgrrf1	brown	0.0783805
812	Arrdc3	Arrdc3	brown	0.07811
41	Dedd	Dedd	brown	0.0778396
558	Parp16	Parp16	brown	0.0777104
922	P3h2	P3h2	brown	0.0777103
351	Slc46a3	Slc46a3	brown	0.0776891
915	Cebpd	Cebpd	brown	0.0775406
702	Zfp830	Zfp830	brown	0.0774737
141	Aar2	Aar2	brown	0.0773855
667	Nt5m	Nt5m	brown	0.0773821
480	Alg11	Alg11	brown	0.0773298
911	Glyr1	Glyr1	brown	0.0772651
323	2810006K23Rik	2810006K23Rik	brown	0.0772634
541	Layn	Layn	brown	0.0772129
827	Gm8237	Gm8237	brown	0.0771829
451	Arap1	Arap1	brown	0.0770734
234	Oma1	Oma1	brown	0.0770054
369	Dok1	Dok1	brown	0.0767954
639	Ccm2	Ccm2	brown	0.0767689
867	Lifr	Lifr	brown	0.076693
200	Clcc1	Clcc1	brown	0.07669
1039	Cask	Cask	brown	0.0766278
860	Rcbtb2	Rcbtb2	brown	0.0764042
830	Pxk	Pxk	brown	0.0763432
4	Bend6	Bend6	brown	0.0763081
898	Asb8	Asb8	brown	0.0762672
123	Ciao1	Ciao1	brown	0.076182
945	E4f1	E4f1	brown	0.0761609
165	Mfsd8	Mfsd8	brown	0.0760846
70	Traf2	Traf2	brown	0.0759222
418	Chst8	Chst8	brown	0.0758834
264	Smpdl3b	Smpdl3b	brown	0.075873
658	Fam114a2	Fam114a2	brown	0.0758504
416	Kcnk6	Kcnk6	brown	0.0757208
530	Eepd1	Eepd1	brown	0.0756721
171	Etfdh	Etfdh	brown	0.0756554
318	Anapc7	Anapc7	brown	0.0756541
20	Insig2	Insig2	brown	0.0756253
874	Dcaf13	Dcaf13	brown	0.0754561
561	Rab8b	Rab8b	brown	0.0753256
390	D6Wsu163e	D6Wsu163e	brown	0.0752802
816	Scamp1	Scamp1	brown	0.0750014
199	Tmem167b	Tmem167b	brown	0.074899
888	Commd5	Commd5	brown	0.0748829
437	Sema4b	Sema4b	brown	0.0747136
719	Tmem101	Tmem101	brown	0.0746109
671	Map2k3	Map2k3	brown	0.0745862
570	Bsn	Bsn	brown	0.0745397
905	Zfp385a	Zfp385a	brown	0.0743032
1024	Stambpl1	Stambpl1	brown	0.0740568
1003	Timm21	Timm21	brown	0.0739451
428	Nosip	Nosip	brown	0.0739425
937	Dnajc28	Dnajc28	brown	0.0737433
712	Snx11	Snx11	brown	0.0737227
225	Ubap1	Ubap1	brown	0.0737197
642	Ahsa2	Ahsa2	brown	0.0736241
67	Psd4	Psd4	brown	0.0735465
237	Tceanc2	Tceanc2	brown	0.0734991
975	Spast	Spast	brown	0.0732276
995	Dctn4	Dctn4	brown	0.0730731
703	Rad51d	Rad51d	brown	0.0730186
186	Prune1	Prune1	brown	0.0729249
456	Cog7	Cog7	brown	0.0729154
610	Ggt5	Ggt5	brown	0.0729112
589	Pex3	Pex3	brown	0.0728292
261	Med18	Med18	brown	0.0724399
517	Cog4	Cog4	brown	0.0724342
248	Utp11	Utp11	brown	0.0723991
399	Fiz1	Fiz1	brown	0.0723713
531	Jam3	Jam3	brown	0.0723446
880	Trappc9	Trappc9	brown	0.0722452
538	Ccdc84	Ccdc84	brown	0.0721555
500	Usp38	Usp38	brown	0.0721121
998	Pcyox1l	Pcyox1l	brown	0.0720994
58	Traf3ip3	Traf3ip3	brown	0.0718936
118	Cep152	Cep152	brown	0.0717359
772	Vrk1	Vrk1	brown	0.0715741
633	Tsfm	Tsfm	brown	0.0715213
644	Fbxw11	Fbxw11	brown	0.0714248
476	Cul4a	Cul4a	brown	0.0712094
368	Retsat	Retsat	brown	0.0710313
718	Stat3	Stat3	brown	0.0709073
98	Scrn3	Scrn3	brown	0.0708949
755	Ppp2r3c	Ppp2r3c	brown	0.0707108
838	2610528A11Rik	2610528A11Rik	brown	0.0706856
286	B3galt6	B3galt6	brown	0.0705084
114	Chst14	Chst14	brown	0.0705049
913	Tmem186	Tmem186	brown	0.0704907
273	Arhgef10l	Arhgef10l	brown	0.0704135
850	Tm9sf1	Tm9sf1	brown	0.0703295
325	Eif2b1	Eif2b1	brown	0.0701125
220	Manea	Manea	brown	0.0700113
427	Prrg2	Prrg2	brown	0.0700012
284	Tmem52	Tmem52	brown	0.0699565
1027	Zdhhc16	Zdhhc16	brown	0.0699179
81	Plpp7	Plpp7	brown	0.0697163
1044	Uxt	Uxt	brown	0.0696547
720	Tmub2	Tmub2	brown	0.0696179
983	Zfp24	Zfp24	brown	0.0695651
822	Trappc13	Trappc13	brown	0.0695265
907	Zfp263	Zfp263	brown	0.0694636
474	Xab2	Xab2	brown	0.0694493
267	Paqr7	Paqr7	brown	0.0694211
270	Asap3	Asap3	brown	0.0693438
396	Fgfr1op2	Fgfr1op2	brown	0.0692525
413	Egln2	Egln2	brown	0.0690425
440	Fes	Fes	brown	0.0689101
167	6430590A07Rik	6430590A07Rik	brown	0.0687936
863	Ubac2	Ubac2	brown	0.0687423
333	Lrwd1	Lrwd1	brown	0.0685107
810	Exoc3	Exoc3	brown	0.0683319
761	Zfyve1	Zfyve1	brown	0.0682893
96	Cdca7	Cdca7	brown	0.0682374
37	Gm7694	Gm7694	brown	0.0681845
1066	Tsr2	Tsr2	brown	0.0681662
124	Il1a	Il1a	brown	0.0680671
697	Poldip2	Poldip2	brown	0.068029
575	Gm9888	Gm9888	brown	0.0680216
884	Smpd5	Smpd5	brown	0.0678593
458	Nsmce1	Nsmce1	brown	0.0678319
497	Cherp	Cherp	brown	0.067785
409	Zfp111	Zfp111	brown	0.0677827
632	Rab3ip	Rab3ip	brown	0.067752
814	Papd4	Papd4	brown	0.0675288
841	Atg14	Atg14	brown	0.0673994
89	Pdcl	Pdcl	brown	0.0672971
346	Bud31	Bud31	brown	0.0671649
588	Ppil4	Ppil4	brown	0.0670864
62	Prkcq	Prkcq	brown	0.0669988
292	Il6	Il6	brown	0.066817
627	Ube2n	Ube2n	brown	0.0666635
997	Csnk1a1	Csnk1a1	brown	0.0665888
424	Tbc1d17	Tbc1d17	brown	0.0665546
472	Mob2	Mob2	brown	0.066518
74	Gm10134	Gm10134	brown	0.0664985
481	Adam3	Adam3	brown	0.0663215
151	Rae1	Rae1	brown	0.0662144
470	Cd151	Cd151	brown	0.0661392
45	Dcaf8	Dcaf8	brown	0.0657966
513	D230025D16Rik	D230025D16Rik	brown	0.0656891
358	Zc3hc1	Zc3hc1	brown	0.0656755
669	Mief2	Mief2	brown	0.0655509
623	Tdg	Tdg	brown	0.0653324
582	Pomgnt2	Pomgnt2	brown	0.0652527
218	Tmem55a	Tmem55a	brown	0.0652396
365	Kbtbd2	Kbtbd2	brown	0.0648571
978	Msh2	Msh2	brown	0.0647907
246	Ipo13	Ipo13	brown	0.0647234
174	Cd1d1	Cd1d1	brown	0.0646999
491	Cbr4	Cbr4	brown	0.064617
173	Plrg1	Plrg1	brown	0.0646006
1035	Clcn5	Clcn5	brown	0.0645735
1009	Mus81	Mus81	brown	0.0645498
342	E130309D02Rik	E130309D02Rik	brown	0.0645426
709	Pdk2	Pdk2	brown	0.0643532
836	Phf7	Phf7	brown	0.0641909
206	Arhgap29	Arhgap29	brown	0.0641514
804	Zfp759	Zfp759	brown	0.0640873
843	Ttc5	Ttc5	brown	0.0640352
94	Phospho2	Phospho2	brown	0.0639622
149	Fam210b	Fam210b	brown	0.0638429
973	Pja2	Pja2	brown	0.0638156
353	N4bp2l1	N4bp2l1	brown	0.0637999
918	Dgcr14	Dgcr14	brown	0.063644
487	Frg1	Frg1	brown	0.0636036
824	Ipo11	Ipo11	brown	0.0634469
116	Duoxa1	Duoxa1	brown	0.0634343
110	Immp1l	Immp1l	brown	0.0632386
434	Mrps11	Mrps11	brown	0.0632299
210	Gm19708	Gm19708	brown	0.0632048
468	Deaf1	Deaf1	brown	0.0632043
256	Iqcc	Iqcc	brown	0.063178
1029	Cox15	Cox15	brown	0.0631584
596	Cdc40	Cdc40	brown	0.0629921
687	Slc16a13	Slc16a13	brown	0.0629418
347	Ptcd1	Ptcd1	brown	0.0629389
685	Vamp2	Vamp2	brown	0.0629041
80	Ncs1	Ncs1	brown	0.0628876
231	Tmem268	Tmem268	brown	0.0628791
260	Gmeb1	Gmeb1	brown	0.0628026
948	Pigq	Pigq	brown	0.0627305
919	Ufd1l	Ufd1l	brown	0.0626949
813	Atg10	Atg10	brown	0.0624908
634	Arhgef25	Arhgef25	brown	0.0624559
191	Acp6	Acp6	brown	0.0624268
95	Mettl5	Mettl5	brown	0.0623377
455	Polr3e	Polr3e	brown	0.0623027
384	Clec4a3	Clec4a3	brown	0.0622929
488	Acsl1	Acsl1	brown	0.0622695
464	9130023H24Rik	9130023H24Rik	brown	0.0621849
345	Aimp2	Aimp2	brown	0.0621598
387	Grcc10	Grcc10	brown	0.0621509
77	Asb6	Asb6	brown	0.062134
653	Zfp2	Zfp2	brown	0.0621326
869	Rad1	Rad1	brown	0.0621024
736	Mettl23	Mettl23	brown	0.0620839
988	Hars2	Hars2	brown	0.0620183
994	Trim36	Trim36	brown	0.0619274
372	2310040G24Rik	2310040G24Rik	brown	0.0617296
138	Pigu	Pigu	brown	0.0616872
1054	Zfx	Zfx	brown	0.0614657
1046	Stag2	Stag2	brown	0.0614273
727	Arsg	Arsg	brown	0.0614188
754	Srp54b	Srp54b	brown	0.061268
257	Txlna	Txlna	brown	0.0612633
962	Enpp5	Enpp5	brown	0.0610359
893	Sgsm3	Sgsm3	brown	0.0609942
1032	Xpnpep1	Xpnpep1	brown	0.0609143
747	Bcap29	Bcap29	brown	0.0608646
61	Usp6nl	Usp6nl	brown	0.0606897
597	Smpd2	Smpd2	brown	0.0605429
626	Cradd	Cradd	brown	0.0604712
133	Pygb	Pygb	brown	0.0603107
758	Zbtb1	Zbtb1	brown	0.0602799
741	Myadml2	Myadml2	brown	0.0602758
101	Zc3h15	Zc3h15	brown	0.0602458
212	Gtf2b	Gtf2b	brown	0.0601784
654	0610009B22Rik	0610009B22Rik	brown	0.0601712
583	Snrk	Snrk	brown	0.0601701
272	Aldh4a1	Aldh4a1	brown	0.0600569
410	Zfp574	Zfp574	brown	0.0599436
796	Rgs14	Rgs14	brown	0.0598244
817	Gm9776	Gm9776	brown	0.0597992
192	Wdr3	Wdr3	brown	0.0597602
514	Pskh1	Pskh1	brown	0.0596786
203	Dbt	Dbt	brown	0.0595856
91	Orc4	Orc4	brown	0.059578
930	Gtpbp8	Gtpbp8	brown	0.0594013
774	Apopt1	Apopt1	brown	0.0593542
833	Ngly1	Ngly1	brown	0.059343
775	Akt1	Akt1	brown	0.0592854
970	Apobec2	Apobec2	brown	0.0592064
282	Errfi1	Errfi1	brown	0.0591831
746	Trappc12	Trappc12	brown	0.0591589
957	Ly6g6d	Ly6g6d	brown	0.0590441
923	Hes1	Hes1	brown	0.0589276
938	Slc5a3	Slc5a3	brown	0.058883
241	Atpaf1	Atpaf1	brown	0.0588822
198	Gm27008	Gm27008	brown	0.0588332
55	Tatdn3	Tatdn3	brown	0.058785
182	Mrpl9	Mrpl9	brown	0.0587221
291	Tmub1	Tmub1	brown	0.0585433
44	Vangl2	Vangl2	brown	0.0585401
914	Parn	Parn	brown	0.0585324
586	Armt1	Armt1	brown	0.0584882
331	Tmem248	Tmem248	brown	0.0583805
790	Kdm1b	Kdm1b	brown	0.058349
766	Angel1	Angel1	brown	0.0582734
512	Tk2	Tk2	brown	0.0577919
516	Slc7a6os	Slc7a6os	brown	0.0577379
219	Osgin2	Osgin2	brown	0.0576072
701	Rhot1	Rhot1	brown	0.0575434
403	Zscan22	Zscan22	brown	0.0575202
579	RP24-95N16.3	RP24-95N16.3	brown	0.0574638
23	Fam72a	Fam72a	brown	0.0572192
526	Zfp266	Zfp266	brown	0.057188
361	Slc37a3	Slc37a3	brown	0.0571628
317	Fam109a	Fam109a	brown	0.0567447
87	Rbm18	Rbm18	brown	0.0566943
786	Serpinb9	Serpinb9	brown	0.0564789
584	Sacm1l	Sacm1l	brown	0.0563208
102	Calcrl	Calcrl	brown	0.0561639
1067	Msl3	Msl3	brown	0.0559243
213	Acadm	Acadm	brown	0.0559216
963	Xpo5	Xpo5	brown	0.0558893
826	Skiv2l2	Skiv2l2	brown	0.055859
251	Eva1b	Eva1b	brown	0.0557597
483	Hgsnat	Hgsnat	brown	0.0556998
306	Zfp605	Zfp605	brown	0.055666
466	Lhpp	Lhpp	brown	0.055657
247	Mycl	Mycl	brown	0.0556377
326	Gtf2h3	Gtf2h3	brown	0.0556267
13	D230017M19Rik	D230017M19Rik	brown	0.0555895
563	Fbxo9	Fbxo9	brown	0.0554806
676	Slc5a10	Slc5a10	brown	0.0554561
637	Nudcd3	Nudcd3	brown	0.0554449
211	Metap1	Metap1	brown	0.0554425
164	Spata5	Spata5	brown	0.0554326
624	Tcp11l2	Tcp11l2	brown	0.0554082
217	Fam92a	Fam92a	brown	0.0553484
473	Ifitm10	Ifitm10	brown	0.0552595
299	Noa1	Noa1	brown	0.055257
571	Ccdc36	Ccdc36	brown	0.0551592
917	Dgcr2	Dgcr2	brown	0.0548932
892	Ankrd54	Ankrd54	brown	0.0548592
505	4921524J17Rik	4921524J17Rik	brown	0.0548461
489	Casp3	Casp3	brown	0.0548444
764	Gpatch2l	Gpatch2l	brown	0.0547813
832	Oxsm	Oxsm	brown	0.0547427
1023	1110059E24Rik	1110059E24Rik	brown	0.0547292
1043	Usp11	Usp11	brown	0.0546997
752	Nubpl	Nubpl	brown	0.0546463
520	Rab4a	Rab4a	brown	0.0545492
611	Mmp11	Mmp11	brown	0.0545292
290	Orc5	Orc5	brown	0.0545095
691	Cyb5d2	Cyb5d2	brown	0.0544919
960	Dhx16	Dhx16	brown	0.0544293
60	Prpf18	Prpf18	brown	0.0542981
214	Tyw3	Tyw3	brown	0.0542585
875	Gm9920	Gm9920	brown	0.0540508
757	Ppp2r5e	Ppp2r5e	brown	0.0539533
140	Rbm12	Rbm12	brown	0.0538376
271	Zfp46	Zfp46	brown	0.0538117
927	Ildr1	Ildr1	brown	0.0537547
794	Thoc3	Thoc3	brown	0.0536813
543	Snupn	Snupn	brown	0.0536624
738	Tmc8	Tmc8	brown	0.0536438
36	Dusp27	Dusp27	brown	0.0536113
974	Ppp4r1	Ppp4r1	brown	0.0534983
710	Kat7	Kat7	brown	0.0534595
1048	Aifm1	Aifm1	brown	0.0534459
553	Senp8	Senp8	brown	0.0534269
902	Gpd1	Gpd1	brown	0.0532865
283	Zbtb48	Zbtb48	brown	0.0529699
115	Zscan29	Zscan29	brown	0.052948
442	3110040N11Rik	3110040N11Rik	brown	0.0529093
235	Plpp3	Plpp3	brown	0.0529076
1036	Wdr45	Wdr45	brown	0.0528614
503	Dand5	Dand5	brown	0.0527083
279	Lzic	Lzic	brown	0.0526845
504	Tnpo2	Tnpo2	brown	0.0525812
1034	Sfxn4	Sfxn4	brown	0.0525158
851	Mdp1	Mdp1	brown	0.0524437
276	Zfp984	Zfp984	brown	0.0523201
348	Zkscan14	Zkscan14	brown	0.0523103
600	1700021F05Rik	1700021F05Rik	brown	0.0522782
618	Ilvbl	Ilvbl	brown	0.0521648
391	Rhno1	Rhno1	brown	0.0520812
686	Sox15	Sox15	brown	0.0520809
730	Cdc42ep4	Cdc42ep4	brown	0.0519325
377	Xpc	Xpc	brown	0.0519121
263	Xkr8	Xkr8	brown	0.0518967
57	A130010J15Rik	A130010J15Rik	brown	0.051853
1004	Tmx3	Tmx3	brown	0.0518115
453	Coq7	Coq7	brown	0.0516676
201	Stxbp3	Stxbp3	brown	0.0516625
699	Fam58b	Fam58b	brown	0.0516284
435	Det1	Det1	brown	0.05162
157	Rtel1	Rtel1	brown	0.0514637
239	Cdkn2c	Cdkn2c	brown	0.0514051
304	Rpap2	Rpap2	brown	0.0513656
1055	Klhl15	Klhl15	brown	0.0513561
31	Sec16b	Sec16b	brown	0.0511462
678	Zfp286	Zfp286	brown	0.0509023
684	Borcs6	Borcs6	brown	0.0508124
426	Fuz	Fuz	brown	0.0506339
484	Fut10	Fut10	brown	0.0506106
97	Ola1	Ola1	brown	0.0505864
831	Fhit	Fhit	brown	0.0505181
1	Ly96	Ly96	brown	0.0504944
760	Exd2	Exd2	brown	0.0504939
858	Ccar2	Ccar2	brown	0.0502658
52	Lbr	Lbr	brown	0.0502625
855	Ebpl	Ebpl	brown	0.0502179
728	Slc39a11	Slc39a11	brown	0.0500315
274	Casp9	Casp9	brown	0.0498155
144	Fitm2	Fitm2	brown	0.049624
187	Golph3l	Golph3l	brown	0.0495916
421	Zfp975	Zfp975	brown	0.0495284
733	Unc13d	Unc13d	brown	0.0494936
559	Clpx	Clpx	brown	0.0493255
739	Tepsin	Tepsin	brown	0.0492842
849	Thtpa	Thtpa	brown	0.0490794
778	Btbd6	Btbd6	brown	0.0489373
111	Dnajc24	Dnajc24	brown	0.0488503
901	1700120C14Rik	1700120C14Rik	brown	0.0488179
661	Zfp692	Zfp692	brown	0.0487841
394	Magohb	Magohb	brown	0.0487394
916	Ppm1f	Ppm1f	brown	0.048705
1001	Gm26910	Gm26910	brown	0.0486927
989	Pcdhgb2	Pcdhgb2	brown	0.0486739
781	Gm42683	Gm42683	brown	0.0486256
729	Cog1	Cog1	brown	0.0486164
92	Arl6ip6	Arl6ip6	brown	0.0486154
302	2010109A12Rik	2010109A12Rik	brown	0.0484973
375	Isy1	Isy1	brown	0.0484573
883	Zfp707	Zfp707	brown	0.0481938
482	Plekha2	Plekha2	brown	0.0480757
188	Prpf3	Prpf3	brown	0.0478922
625	Nup37	Nup37	brown	0.0478591
980	Mettl4	Mettl4	brown	0.0477922
397	Ergic2	Ergic2	brown	0.0477602
373	Aplf	Aplf	brown	0.0477551
925	Fyttd1	Fyttd1	brown	0.0477304
688	0610010K14Rik	0610010K14Rik	brown	0.047722
462	Zfp553	Zfp553	brown	0.0477155
1058	Hdac8	Hdac8	brown	0.0475491
593	Tbpl1	Tbpl1	brown	0.0474026
139	Uqcc1	Uqcc1	brown	0.0474003
805	Zfp455	Zfp455	brown	0.0472713
735	Jmjd6	Jmjd6	brown	0.0470885
587	Esr1	Esr1	brown	0.047057
1049	1110012L19Rik	1110012L19Rik	brown	0.0470165
1062	A630033H20Rik	A630033H20Rik	brown	0.046989
1063	Chm	Chm	brown	0.0469586
990	Hdac3	Hdac3	brown	0.0466488
508	Rbl2	Rbl2	brown	0.0466392
564	Ick	Ick	brown	0.0465573
1028	Entpd7	Entpd7	brown	0.0465303
177	Rit1	Rit1	brown	0.0463845
677	Fam83g	Fam83g	brown	0.0463365
866	AW549877	AW549877	brown	0.0462824
557	Ints14	Ints14	brown	0.0461687
340	Brat1	Brat1	brown	0.0461066
809	Cep72	Cep72	brown	0.0460117
825	Dimt1	Dimt1	brown	0.0460089
136	2500004C02Rik	2500004C02Rik	brown	0.0458146
732	Tsen54	Tsen54	brown	0.0456704
1011	Sac3d1	Sac3d1	brown	0.0456212
69	Tprn	Tprn	brown	0.0454151
819	Enc1	Enc1	brown	0.0453867
767	Gstz1	Gstz1	brown	0.045359
452	Stim1	Stim1	brown	0.0451397
641	Wdpcp	Wdpcp	brown	0.0448354
785	Dusp22	Dusp22	brown	0.0448125
250	Snip1	Snip1	brown	0.0447684
779	Sp4	Sp4	brown	0.0447523
240	Elavl4	Elavl4	brown	0.0447254
578	Xylb	Xylb	brown	0.0447085
522	Map10	Map10	brown	0.044652
612	Zfp280b	Zfp280b	brown	0.0446462
227	Anks6	Anks6	brown	0.0443668
548	Ulk3	Ulk3	brown	0.0442357
946	Spsb3	Spsb3	brown	0.0440867
544	Neil1	Neil1	brown	0.0440529
79	Usp20	Usp20	brown	0.043975
842	Ap5m1	Ap5m1	brown	0.0438918
886	Dgat1	Dgat1	brown	0.043847
1064	Trmt2b	Trmt2b	brown	0.0436994
609	Tet1	Tet1	brown	0.0436137
939	Ccr6	Ccr6	brown	0.043581
249	Inpp5b	Inpp5b	brown	0.0435263
535	Zfp202	Zfp202	brown	0.0432405
524	Dcun1d5	Dcun1d5	brown	0.0430145
221	Rngtt	Rngtt	brown	0.0429746
968	1700001C19Rik	1700001C19Rik	brown	0.0427551
9	Maip1	Maip1	brown	0.0425721
716	Nr1d1	Nr1d1	brown	0.0425443
362	Lrrc61	Lrrc61	brown	0.0424989
411	Dedd2	Dedd2	brown	0.0424286
311	Mmab	Mmab	brown	0.0423933
166	Gm2011	Gm2011	brown	0.0423603
972	Dus3l	Dus3l	brown	0.0423527
415	Zfp36	Zfp36	brown	0.042089
84	Lrsam1	Lrsam1	brown	0.0420222
183	Lysmd1	Lysmd1	brown	0.041982
622	RP24-406I15.3	RP24-406I15.3	brown	0.04178
765	4732487G21Rik	4732487G21Rik	brown	0.041775
789	Tpmt	Tpmt	brown	0.0417691
614	Slc19a1	Slc19a1	brown	0.0414217
943	Lix1	Lix1	brown	0.0413649
109	Pdhx	Pdhx	brown	0.0413088
316	Rfc5	Rfc5	brown	0.0412914
724	Cd79b	Cd79b	brown	0.041287
992	1700086O06Rik	1700086O06Rik	brown	0.0411873
613	Pcbp3	Pcbp3	brown	0.0411213
296	Zbtb49	Zbtb49	brown	0.0411201
449	Relt	Relt	brown	0.0410676
253	5730409E04Rik	5730409E04Rik	brown	0.041037
1033	Slc18a2	Slc18a2	brown	0.0410238
48	Cnst	Cnst	brown	0.0409247
859	Dmtn	Dmtn	brown	0.0409163
668	Llgl1	Llgl1	brown	0.0406567
265	Slc9a1	Slc9a1	brown	0.0404136
93	Ttc21b	Ttc21b	brown	0.0403127
407	Ercc2	Ercc2	brown	0.0402942
953	Zfp870	Zfp870	brown	0.0401131
594	Echdc1	Echdc1	brown	0.0400657
289	Fam185a	Fam185a	brown	0.0400503
664	Jmjd4	Jmjd4	brown	0.0397614
903	Tfcp2	Tfcp2	brown	0.0395357
969	Med20	Med20	brown	0.0394262
226	Tmod1	Tmod1	brown	0.0392938
126	Fastkd5	Fastkd5	brown	0.0392463
343	Zdhhc4	Zdhhc4	brown	0.0391081
408	Zfp235	Zfp235	brown	0.0390936
683	9330160F10Rik	9330160F10Rik	brown	0.0389503
717	Zfp385c	Zfp385c	brown	0.0388037
285	1500002C15Rik	1500002C15Rik	brown	0.0387967
1012	Esrra	Esrra	brown	0.0387542
112	Mettl15	Mettl15	brown	0.0384419
493	Zfp869	Zfp869	brown	0.0384399
143	2900093K20Rik	2900093K20Rik	brown	0.0384267
1065	BC065397	BC065397	brown	0.0383426
350	D5Ertd605e	D5Ertd605e	brown	0.0382772
401	Zfp606	Zfp606	brown	0.0381963
1059	Uprt	Uprt	brown	0.0381101
420	Zfp977	Zfp977	brown	0.0376393
475	Efnb2	Efnb2	brown	0.0375659
1053	Mtcp1	Mtcp1	brown	0.0375012
856	Mtmr9	Mtmr9	brown	0.0371076
18	Thap4	Thap4	brown	0.0370994
681	2810001G20Rik	2810001G20Rik	brown	0.0370012
897	Selenoo	Selenoo	brown	0.0369649
991	Fchsd1	Fchsd1	brown	0.0367754
229	Zfp189	Zfp189	brown	0.0367222
354	Rfc3	Rfc3	brown	0.0366743
300	Thap6	Thap6	brown	0.0365484
404	Zfp324	Zfp324	brown	0.0365473
552	Neo1	Neo1	brown	0.0365127
621	Zfp873	Zfp873	brown	0.036481
14	Rnf25	Rnf25	brown	0.0364607
47	Tfb2m	Tfb2m	brown	0.0364533
565	Ddx43	Ddx43	brown	0.0363888
359	Cep41	Cep41	brown	0.0363279
949	Phf1	Phf1	brown	0.0361976
422	Zfp719	Zfp719	brown	0.0358505
759	Gphn	Gphn	brown	0.0355955
287	Cldn12	Cldn12	brown	0.03556
601	Asf1a	Asf1a	brown	0.0353867
876	Deptor	Deptor	brown	0.0353396
560	Pdcd7	Pdcd7	brown	0.035126
501	Gm10645	Gm10645	brown	0.0347945
405	Dhx34	Dhx34	brown	0.0342435
507	Phkb	Phkb	brown	0.0337101
854	Mipep	Mipep	brown	0.0336063
828	Gm3248	Gm3248	brown	0.0334806
981	Gm1976	Gm1976	brown	0.033225
349	Zkscan5	Zkscan5	brown	0.0332026
1018	Tkfc	Tkfc	brown	0.0330852
163	D3Ertd254e	D3Ertd254e	brown	0.0327551
1042	Slc9a7	Slc9a7	brown	0.0327515
402	Zfp128	Zfp128	brown	0.0323375
1060	Magee1	Magee1	brown	0.032275
806	Zfp85	Zfp85	brown	0.0321385
313	Unc119b	Unc119b	brown	0.0320439
784	Hist1h1c	Hist1h1c	brown	0.0320305
782	Zkscan4	Zkscan4	brown	0.0320204
2	Tram2	Tram2	brown	0.0316197
328	Zfp664	Zfp664	brown	0.031591
662	2810021J22Rik	2810021J22Rik	brown	0.031274
339	Mafk	Mafk	brown	0.0311198
1006	Rbm4	Rbm4	brown	0.0308715
378	Setmar	Setmar	brown	0.0307397
236	Cyb5rl	Cyb5rl	brown	0.0300888
338	Zscan21	Zscan21	brown	0.0300183
379	Gt(ROSA)26Sor	Gt(ROSA)26Sor	brown	0.0295608
398	Leng9	Leng9	brown	0.0294969
244	C530005A16Rik	C530005A16Rik	brown	0.0294747
1008	Klc2	Klc2	brown	0.0293823
862	Slc25a30	Slc25a30	brown	0.0291259
1020	Patl1	Patl1	brown	0.029125
75	Gtf3c5	Gtf3c5	brown	0.0286582
690	Zfp3	Zfp3	brown	0.0284864
419	Gm44573	Gm44573	brown	0.0284383
154	Zfp931	Zfp931	brown	0.0281228
763	Mlh3	Mlh3	brown	0.0280034
1038	Xk	Xk	brown	0.0279556
417	Zfp14	Zfp14	brown	0.0278903
734	Fbf1	Fbf1	brown	0.027599
1026	Gm340	Gm340	brown	0.0270952
205	Plppr4	Plppr4	brown	0.0270526
441	Gm37829	Gm37829	brown	0.026978
640	Fbxo48	Fbxo48	brown	0.0269625
756	Klhdc1	Klhdc1	brown	0.0268603
1045	A230072C01Rik	A230072C01Rik	brown	0.0267796
635	Nemp1	Nemp1	brown	0.0267621
630	Gad1-ps	Gad1-ps	brown	0.0266539
460	Apobr	Apobr	brown	0.0258012
414	Zfp607a	Zfp607a	brown	0.024839
8	1700066M21Rik	1700066M21Rik	brown	0.0247932
870	Amacr	Amacr	brown	0.024231
706	Cox11	Cox11	brown	0.0242073
216	Rbm12b1	Rbm12b1	brown	0.0241307
944	Zfp52	Zfp52	brown	0.023735
821	Rad17	Rad17	brown	0.0233322
370	Paip2b	Paip2b	brown	0.0232651
942	Zfp960	Zfp960	brown	0.0221575
104	Slc43a1	Slc43a1	brown	0.0220752
71	Mamdc4	Mamdc4	brown	0.0208548
581	Ulk4	Ulk4	brown	0.0206168
336	Ufsp1	Ufsp1	brown	0.0205199
33	Kifap3	Kifap3	brown	0.0200557
800	Agtpbp1	Agtpbp1	brown	0.0193668
909	Srl	Srl	brown	0.0172234
595	RP24-347C6.4	RP24-347C6.4	brown	0.016551
245	Zswim5	Zswim5	brown	0.0163848
926	1700007L15Rik	1700007L15Rik	brown	0.0143133
