## Supplementary Table 15 for "Genetic variation associated with human longevity and Alzheimer’s disease risk act through microglia and oligodendrocyte cross-talk"

### Sheet: Supplementary Table 15 Mouse hi
	ensgene	name	module	mm
610	Ctsd	Ctsd	blue	0.535065
310	C1qb	C1qb	blue	0.485741
312	C1qa	C1qa	blue	0.430799
1097	Ctsb	Ctsb	blue	0.424651
1103	Itm2b	Itm2b	blue	0.408286
612	Cd81	Cd81	blue	0.383233
418	Actb	Actb	blue	0.376585
178	Ctsz	Ctsz	blue	0.375506
146	Cst3	Cst3	blue	0.369439
872	Ubb	Ubb	blue	0.362765
733	Hexa	Hexa	blue	0.356154
944	Grn	Grn	blue	0.355708
1343	Cfl1	Cfl1	blue	0.344629
712	Hspa8	Hspa8	blue	0.32982
481	Gapdh	Gapdh	blue	0.318597
236	Sdcbp	Sdcbp	blue	0.313006
22	Itm2c	Itm2c	blue	0.302221
1172	Tmbim6	Tmbim6	blue	0.301897
485	Cd9	Cd9	blue	0.301699
280	Akr1a1	Akr1a1	blue	0.30126
976	Arhgdia	Arhgdia	blue	0.298468
881	Cd68	Cd68	blue	0.298389
1048	Ctsl	Ctsl	blue	0.295601
829	Atp5b	Atp5b	blue	0.295096
883	Eif5a	Eif5a	blue	0.292588
804	Oaz1	Oaz1	blue	0.291947
837	Tcn2	Tcn2	blue	0.291352
147	Abhd12	Abhd12	blue	0.291279
1171	Tuba1b	Tuba1b	blue	0.289731
313	Cdc42	Cdc42	blue	0.287422
1272	Hsp90ab1	Hsp90ab1	blue	0.286372
972	Actg1	Actg1	blue	0.283166
56	Fcgr3	Fcgr3	blue	0.279415
52	Creg1	Creg1	blue	0.278258
1396	Slc25a5	Slc25a5	blue	0.276868
619	Lamp1	Lamp1	blue	0.275178
1117	Selenop	Selenop	blue	0.272866
1263	Clic1	Clic1	blue	0.267827
795	Bsg	Bsg	blue	0.267373
869	Arf1	Arf1	blue	0.26583
315	Capzb	Capzb	blue	0.263943
890	Pfn1	Pfn1	blue	0.262795
1328	Atp5a1	Atp5a1	blue	0.262288
456	Cnbp	Cnbp	blue	0.261728
885	Gabarap	Gabarap	blue	0.26037
271	Tmem59	Tmem59	blue	0.259215
857	Sqstm1	Sqstm1	blue	0.255099
13	Arpc2	Arpc2	blue	0.254768
961	H3f3b	H3f3b	blue	0.254579
493	Ldhb	Ldhb	blue	0.251883
478	Lag3	Lag3	blue	0.251393
281	Prdx1	Prdx1	blue	0.250694
457	Rab7	Rab7	blue	0.250023
326	Eno1	Eno1	blue	0.249104
429	Capza2	Capza2	blue	0.248732
491	Arhgdib	Arhgdib	blue	0.248681
465	Arpc4	Arpc4	blue	0.248088
354	Mrfap1	Mrfap1	blue	0.246939
634	Saraf	Saraf	blue	0.246855
172	Ctsa	Ctsa	blue	0.246733
589	Aldoa	Aldoa	blue	0.24559
798	Gpx4	Gpx4	blue	0.245165
635	Asah1	Asah1	blue	0.243335
1082	Dad1	Dad1	blue	0.23963
561	Ucp2	Ucp2	blue	0.239357
314	Ddost	Ddost	blue	0.239087
346	Ywhah	Ywhah	blue	0.237954
214	Cd53	Cd53	blue	0.237836
903	Ywhae	Ywhae	blue	0.237058
691	Cyba	Cyba	blue	0.236138
545	Ldha	Ldha	blue	0.235753
864	Gm2a	Gm2a	blue	0.234945
1312	Ndfip1	Ndfip1	blue	0.233446
1398	Lamp2	Lamp2	blue	0.231655
419	Rac1	Rac1	blue	0.230534
1355	Slc3a2	Slc3a2	blue	0.229772
753	Trf	Trf	blue	0.229001
1107	Lcp1	Lcp1	blue	0.228475
1269	Tubb5	Tubb5	blue	0.228383
230	Selenof	Selenof	blue	0.228138
1191	Ap2m1	Ap2m1	blue	0.227813
1219	Rnaset2b	Rnaset2b	blue	0.227036
396	Ran	Ran	blue	0.226985
947	Limd2	Limd2	blue	0.226435
1278	Trem2	Trem2	blue	0.22588
208	Phgdh	Phgdh	blue	0.224928
1354	Rtn3	Rtn3	blue	0.224922
607	Taldo1	Taldo1	blue	0.224738
257	Clta	Clta	blue	0.224352
1174	Dazap2	Dazap2	blue	0.224197
1124	Ywhaz	Ywhaz	blue	0.224188
1047	Hnrnpk	Hnrnpk	blue	0.223307
307	Tmem50a	Tmem50a	blue	0.223172
911	Lgals9	Lgals9	blue	0.221193
189	Serp1	Serp1	blue	0.220863
702	Cdc37	Cdc37	blue	0.220665
283	Atp6v0b	Atp6v0b	blue	0.220015
135	Snrpb	Snrpb	blue	0.219847
1221	Rnaset2a	Rnaset2a	blue	0.219282
1258	Psmb8	Psmb8	blue	0.219078
685	Hsbp1	Hsbp1	blue	0.218522
161	Ergic3	Ergic3	blue	0.218024
749	Tmed3	Tmed3	blue	0.217908
20	Serpine2	Serpine2	blue	0.217551
1367	Ostf1	Ostf1	blue	0.217429
358	Med28	Med28	blue	0.216985
779	Snx3	Snx3	blue	0.216859
758	Rhoa	Rhoa	blue	0.213011
576	Arl6ip1	Arl6ip1	blue	0.212675
1371	Pgam1	Pgam1	blue	0.212355
541	Nucb1	Nucb1	blue	0.210705
587	Coro1a	Coro1a	blue	0.210357
399	Chchd2	Chchd2	blue	0.209472
1026	Gdi2	Gdi2	blue	0.207967
526	Tbcb	Tbcb	blue	0.207952
1199	Cd86	Cd86	blue	0.207498
1244	Atp6v0e	Atp6v0e	blue	0.207242
1390	Atp6ap2	Atp6ap2	blue	0.206132
311	C1qc	C1qc	blue	0.204693
1071	Spcs1	Spcs1	blue	0.202744
1015	Ahsa1	Ahsa1	blue	0.202423
372	Anxa3	Anxa3	blue	0.202302
1069	Arf4	Arf4	blue	0.202262
266	Atp6v1g1	Atp6v1g1	blue	0.201612
823	Tspan31	Tspan31	blue	0.201219
400	Gusb	Gusb	blue	0.200902
142	Snx5	Snx5	blue	0.200857
1409	Atp6ap1	Atp6ap1	blue	0.200366
559	Ctsc	Ctsc	blue	0.200116
14	Aamp	Aamp	blue	0.199923
736	Rab11a	Rab11a	blue	0.199474
473	M6pr	M6pr	blue	0.199371
1332	Cyb5a	Cyb5a	blue	0.199297
196	Glmp	Glmp	blue	0.199213
1257	H2-DMa	H2-DMa	blue	0.198801
643	Cope	Cope	blue	0.198623
319	Necap2	Necap2	blue	0.197419
1285	Myl12a	Myl12a	blue	0.19683
1255	Tapbp	Tapbp	blue	0.196641
882	Eif4a1	Eif4a1	blue	0.196309
572	Eif4g2	Eif4g2	blue	0.196028
983	Laptm4a	Laptm4a	blue	0.195929
1400	Hprt	Hprt	blue	0.195501
226	H2afz	H2afz	blue	0.19549
463	Camk1	Camk1	blue	0.195437
1068	Vdac2	Vdac2	blue	0.195285
1226	Psmb1	Psmb1	blue	0.194419
1045	Prelid1	Prelid1	blue	0.194208
40	Adipor1	Adipor1	blue	0.194151
479	Mlf2	Mlf2	blue	0.193875
422	Arpc1b	Arpc1b	blue	0.193426
773	Stx7	Stx7	blue	0.193309
383	Gltp	Gltp	blue	0.192892
1291	Mcfd2	Mcfd2	blue	0.192834
408	Fis1	Fis1	blue	0.192643
356	Wdr1	Wdr1	blue	0.191822
385	Pebp1	Pebp1	blue	0.191397
689	Map1lc3b	Map1lc3b	blue	0.190105
1125	Zfp706	Zfp706	blue	0.18979
6	Bzw1	Bzw1	blue	0.189661
318	Sdhb	Sdhb	blue	0.189618
850	Mdh1	Mdh1	blue	0.189544
1126	Atp6v1c1	Atp6v1c1	blue	0.189312
320	Dhrs3	Dhrs3	blue	0.188998
334	Sdf4	Sdf4	blue	0.188976
727	Tspan3	Tspan3	blue	0.18881
747	Cox7a2	Cox7a2	blue	0.18866
1151	St13	St13	blue	0.18849
1222	Mpc1	Mpc1	blue	0.188364
1407	Ssr4	Ssr4	blue	0.187548
1022	Hsp90aa1	Hsp90aa1	blue	0.187437
425	Hmgb1	Hmgb1	blue	0.187404
188	Rnf13	Rnf13	blue	0.187364
1284	Myl12b	Myl12b	blue	0.187057
387	Plbd2	Plbd2	blue	0.186989
38	Actr3	Actr3	blue	0.186746
1288	Fez2	Fez2	blue	0.186624
1417	Msn	Msn	blue	0.186338
351	Lrpap1	Lrpap1	blue	0.185961
888	Psmb6	Psmb6	blue	0.185736
141	Dstn	Dstn	blue	0.185609
967	Syngr2	Syngr2	blue	0.185409
866	Rnf187	Rnf187	blue	0.184351
398	Cct6a	Cct6a	blue	0.184231
433	Atp6v1f	Atp6v1f	blue	0.183104
516	Rabac1	Rabac1	blue	0.182885
453	Mob1a	Mob1a	blue	0.182625
1030	Psma2	Psma2	blue	0.182364
252	Vcp	Vcp	blue	0.181875
674	Atp6v0d1	Atp6v0d1	blue	0.181776
306	Hmgn2	Hmgn2	blue	0.180497
1281	Vapa	Vapa	blue	0.180412
1331	Cndp2	Cndp2	blue	0.18025
1146	Rac2	Rac2	blue	0.180192
467	Brk1	Brk1	blue	0.179894
68	Atp5c1	Atp5c1	blue	0.179649
1059	Btf3	Btf3	blue	0.179581
830	Cnpy2	Cnpy2	blue	0.179539
1121	Cct5	Cct5	blue	0.179284
1177	Copz1	Copz1	blue	0.179252
1406	Bcap31	Bcap31	blue	0.179187
574	Psma1	Psma1	blue	0.178126
211	Atp5f1	Atp5f1	blue	0.17792
440	Tmem176b	Tmem176b	blue	0.177777
1181	Nagpa	Nagpa	blue	0.176834
1072	Ghitm	Ghitm	blue	0.17671
41	Arpc5	Arpc5	blue	0.175688
112	Psmc3	Psmc3	blue	0.175619
488	Fkbp4	Fkbp4	blue	0.175567
343	Snx17	Snx17	blue	0.175381
606	Rnh1	Rnh1	blue	0.17421
1299	Reep5	Reep5	blue	0.173959
563	Lamtor1	Lamtor1	blue	0.17376
688	Irf8	Irf8	blue	0.173341
331	Rer1	Rer1	blue	0.172789
305	Nudc	Nudc	blue	0.172487
180	Psma7	Psma7	blue	0.172026
520	Sirt2	Sirt2	blue	0.170858
997	Psma6	Psma6	blue	0.170289
918	Nme1	Nme1	blue	0.169568
862	9530068E07Rik	9530068E07Rik	blue	0.16948
158	Edem2	Edem2	blue	0.169293
848	Rab1a	Rab1a	blue	0.169032
201	Psmb4	Psmb4	blue	0.168918
309	Fuca1	Fuca1	blue	0.168684
810	Arl1	Arl1	blue	0.168051
735	Map2k1	Map2k1	blue	0.167909
1212	Atp5o	Atp5o	blue	0.166953
1040	Tmem14c	Tmem14c	blue	0.166919
570	Tmem9b	Tmem9b	blue	0.166561
1280	Adgre1	Adgre1	blue	0.166288
150	H13	H13	blue	0.166198
402	Eif4h	Eif4h	blue	0.16564
455	Cct7	Cct7	blue	0.165574
663	Prdx2	Prdx2	blue	0.165525
524	Psmd8	Psmd8	blue	0.165152
1137	Grina	Grina	blue	0.165112
1233	Ndufb10	Ndufb10	blue	0.164591
1376	Cuedc2	Cuedc2	blue	0.164447
657	Tecr	Tecr	blue	0.16426
548	Cyfip1	Cyfip1	blue	0.164054
103	Nfe2l2	Nfe2l2	blue	0.163381
667	Vps35	Vps35	blue	0.163371
426	Pon2	Pon2	blue	0.163366
508	C5ar1	C5ar1	blue	0.162551
750	Rnf7	Rnf7	blue	0.162494
47	Cacybp	Cacybp	blue	0.162423
1388	Tspan7	Tspan7	blue	0.162037
407	Mdh2	Mdh2	blue	0.162036
63	H3f3a	H3f3a	blue	0.161964
435	Mtpn	Mtpn	blue	0.161592
677	Psmb10	Psmb10	blue	0.161478
1043	4833439L19Rik	4833439L19Rik	blue	0.161348
338	Rheb	Rheb	blue	0.161202
1372	Ndufb8	Ndufb8	blue	0.160823
113	Spi1	Spi1	blue	0.160538
599	Bub3	Bub3	blue	0.160442
546	Tsg101	Tsg101	blue	0.160344
525	Yif1b	Yif1b	blue	0.16009
85	Swi5	Swi5	blue	0.158925
77	Edf1	Edf1	blue	0.158819
1334	Ndufs8	Ndufs8	blue	0.158808
851	Cct4	Cct4	blue	0.158636
472	Atp6v1e1	Atp6v1e1	blue	0.15863
995	Sptssa	Sptssa	blue	0.158493
1393	Uba1	Uba1	blue	0.158286
1135	Eef1d	Eef1d	blue	0.158005
1276	Cnpy3	Cnpy3	blue	0.157966
892	C1qbp	C1qbp	blue	0.157917
1218	Hmgn1	Hmgn1	blue	0.157571
641	Atp6v1b2	Atp6v1b2	blue	0.15755
390	Vps29	Vps29	blue	0.157483
953	Cd300c2	Cd300c2	blue	0.157258
666	Man2b1	Man2b1	blue	0.157239
1088	Psmb5	Psmb5	blue	0.156778
1152	Rbx1	Rbx1	blue	0.156702
509	Ap2s1	Ap2s1	blue	0.156572
956	Hn1	Hn1	blue	0.156566
567	Tpp1	Tpp1	blue	0.156553
1099	Dpysl2	Dpysl2	blue	0.156497
328	Vamp3	Vamp3	blue	0.156457
912	Ccl9	Ccl9	blue	0.155669
843	Dbnl	Dbnl	blue	0.155629
1362	Tmem109	Tmem109	blue	0.155366
1301	Paip2	Paip2	blue	0.155355
471	Hnrnpf	Hnrnpf	blue	0.154969
294	Psmb2	Psmb2	blue	0.154621
1053	Pdcd6	Pdcd6	blue	0.154097
836	Drg1	Drg1	blue	0.153969
355	Man2b2	Man2b2	blue	0.153852
1183	Litaf	Litaf	blue	0.15385
974	Mrpl12	Mrpl12	blue	0.153541
784	Sar1a	Sar1a	blue	0.15337
1148	Eif3l	Eif3l	blue	0.153287
327	Park7	Park7	blue	0.152963
477	Ptpn6	Ptpn6	blue	0.152865
2	Ccdc115	Ccdc115	blue	0.152549
1129	Eif3h	Eif3h	blue	0.152391
951	Prkar1a	Prkar1a	blue	0.152196
336	Psmc2	Psmc2	blue	0.152185
535	Emc10	Emc10	blue	0.151873
865	G3bp1	G3bp1	blue	0.151739
1341	Banf1	Banf1	blue	0.151289
1434	Rbbp7	Rbbp7	blue	0.151107
534	Klk8	Klk8	blue	0.151102
1041	Ninj1	Ninj1	blue	0.150993
580	Uqcrc2	Uqcrc2	blue	0.150904
1223	Tcp1	Tcp1	blue	0.150853
373	Cops4	Cops4	blue	0.150635
1150	Syngr1	Syngr1	blue	0.150621
1359	Ubxn1	Ubxn1	blue	0.150589
409	Ap1s1	Ap1s1	blue	0.150322
975	Fam195b	Fam195b	blue	0.150265
822	Cdk4	Cdk4	blue	0.150165
1180	Nudt16l1	Nudt16l1	blue	0.150112
202	Psmd4	Psmd4	blue	0.15007
905	Glod4	Glod4	blue	0.150056
962	Wbp2	Wbp2	blue	0.14996
148	Fkbp1a	Fkbp1a	blue	0.149926
564	Rhog	Rhog	blue	0.14962
486	Ndufa9	Ndufa9	blue	0.149367
1384	Pqbp1	Pqbp1	blue	0.149151
1178	Hmox2	Hmox2	blue	0.148907
190	Mfsd1	Mfsd1	blue	0.14885
169	Ywhab	Ywhab	blue	0.148752
1200	Hcls1	Hcls1	blue	0.148157
935	Naglu	Naglu	blue	0.148131
92	Ndufa8	Ndufa8	blue	0.147916
668	Dnaja2	Dnaja2	blue	0.147602
943	Slc25a39	Slc25a39	blue	0.147596
1306	Cd14	Cd14	blue	0.147412
723	Psma4	Psma4	blue	0.147255
1186	Ube2l3	Ube2l3	blue	0.147057
1023	Mpc1-ps	Mpc1-ps	blue	0.147023
811	Slc25a3	Slc25a3	blue	0.146889
800	Ndufs7	Ndufs7	blue	0.146354
270	Leprot	Leprot	blue	0.146271
245	Ndufb6	Ndufb6	blue	0.14601
1138	Cyc1	Cyc1	blue	0.145995
1209	Ifngr2	Ifngr2	blue	0.145991
731	Cox5a	Cox5a	blue	0.145694
693	Chmp1a	Chmp1a	blue	0.145553
1201	Adprh	Adprh	blue	0.145492
57	Sdhc	Sdhc	blue	0.145292
132	Sqrdl	Sqrdl	blue	0.144578
1133	Fam49b	Fam49b	blue	0.144477
1120	Dap	Dap	blue	0.144376
799	Atp5d	Atp5d	blue	0.144324
595	Orai3	Orai3	blue	0.14408
434	Akr1b3	Akr1b3	blue	0.14384
1206	Cct8	Cct8	blue	0.143744
58	Ndufs2	Ndufs2	blue	0.142956
927	Mien1	Mien1	blue	0.142657
289	Ppt1	Ppt1	blue	0.142628
1339	Rab1b	Rab1b	blue	0.142278
696	Tmem123	Tmem123	blue	0.142205
938	Becn1	Becn1	blue	0.141978
1161	Atxn10	Atxn10	blue	0.141824
90	Rab14	Rab14	blue	0.141766
1139	Maf1	Maf1	blue	0.141615
1259	Rnf5	Rnf5	blue	0.141586
489	Gabarapl1	Gabarapl1	blue	0.141578
300	Ptp4a2	Ptp4a2	blue	0.141489
285	Elovl1	Elovl1	blue	0.141484
308	Syf2	Syf2	blue	0.141354
384	Dynll1	Dynll1	blue	0.141321
1387	Dynlt3	Dynlt3	blue	0.141271
845	Ppp3r1	Ppp3r1	blue	0.141118
809	Rtcb	Rtcb	blue	0.14052
215	Lamtor5	Lamtor5	blue	0.140336
700	Eif3g	Eif3g	blue	0.140321
450	Tgoln1	Tgoln1	blue	0.13978
195	Cct3	Cct3	blue	0.139601
782	Sgpl1	Sgpl1	blue	0.139354
1029	Gpr137b	Gpr137b	blue	0.139017
382	Iscu	Iscu	blue	0.138946
1214	Cbr1	Cbr1	blue	0.138887
277	Txndc12	Txndc12	blue	0.138877
609	Tspan4	Tspan4	blue	0.138839
929	Eif1	Eif1	blue	0.138793
637	Slc25a4	Slc25a4	blue	0.138785
828	Ptges3	Ptges3	blue	0.138682
540	Bax	Bax	blue	0.13866
860	Skp1a	Skp1a	blue	0.13865
1397	Ube2a	Ube2a	blue	0.138343
341	Atraid	Atraid	blue	0.137968
1207	Ifnar2	Ifnar2	blue	0.137614
707	2007-09-01	2007-09-01	blue	0.137587
661	Dnase2a	Dnase2a	blue	0.137455
100	Cd302	Cd302	blue	0.137405
1352	Stip1	Stip1	blue	0.137199
512	Clptm1	Clptm1	blue	0.137046
627	Tm2d2	Tm2d2	blue	0.137027
969	Eif4a3	Eif4a3	blue	0.136863
1403	Cetn2	Cetn2	blue	0.13682
596	Vkorc1	Vkorc1	blue	0.136339
1100	Bnip3l	Bnip3l	blue	0.136216
123	Emc4	Emc4	blue	0.136032
719	Sdhd	Sdhd	blue	0.135753
1337	B4gat1	B4gat1	blue	0.135513
1118	Oxct1	Oxct1	blue	0.135423
391	Arpc3	Arpc3	blue	0.135373
207	Sec22b	Sec22b	blue	0.135364
1389	Mid1ip1	Mid1ip1	blue	0.135289
1035	Tubb2a	Tubb2a	blue	0.135241
1340	Sf3b2	Sf3b2	blue	0.135049
1001	Tmx1	Tmx1	blue	0.13474
623	Vdac3	Vdac3	blue	0.134731
1141	Tonsl	Tonsl	blue	0.134603
1373	Mrpl43	Mrpl43	blue	0.134505
1292	Rab18	Rab18	blue	0.134282
155	Mapre1	Mapre1	blue	0.134212
816	Cct2	Cct2	blue	0.134172
303	Dnajc8	Dnajc8	blue	0.134007
791	Pfkl	Pfkl	blue	0.133924
1136	Puf60	Puf60	blue	0.133898
1382	Acsl5	Acsl5	blue	0.13377
720	Acat1	Acat1	blue	0.133711
738	Spg21	Spg21	blue	0.133707
665	Wdr83os	Wdr83os	blue	0.133661
1114	Cln5	Cln5	blue	0.133493
410	Cops6	Cops6	blue	0.133396
116	Hsd17b12	Hsd17b12	blue	0.133235
833	Pa2g4	Pa2g4	blue	0.133176
31	Fam174a	Fam174a	blue	0.133129
1034	Uqcrfs1	Uqcrfs1	blue	0.133045
117	Api5	Api5	blue	0.133009
1033	Hist1h2bc	Hist1h2bc	blue	0.132999
1054	Sdha	Sdha	blue	0.132997
237	Asph	Asph	blue	0.132981
1005	Vti1b	Vti1b	blue	0.132969
1394	Il13ra1	Il13ra1	blue	0.132916
1084	Slc7a7	Slc7a7	blue	0.132875
1385	Timm17b	Timm17b	blue	0.132835
1245	Cuta	Cuta	blue	0.132732
568	Mrpl17	Mrpl17	blue	0.132651
946	Dcaf7	Dcaf7	blue	0.132613
432	Calu	Calu	blue	0.132232
323	Srm	Srm	blue	0.132226
785	Vps26a	Vps26a	blue	0.131845
436	Clec5a	Clec5a	blue	0.131834
253	Stoml2	Stoml2	blue	0.131748
1142	Txn2	Txn2	blue	0.13173
522	Ech1	Ech1	blue	0.131581
1356	Taf6l	Taf6l	blue	0.131258
242	Ube2j1	Ube2j1	blue	0.130963
558	Mesdc2	Mesdc2	blue	0.130941
156	Dynlrb1	Dynlrb1	blue	0.130901
1204	Tfg	Tfg	blue	0.130845
932	Acly	Acly	blue	0.130751
93	Psmb7	Psmb7	blue	0.130656
1290	Cript	Cript	blue	0.13061
194	Apoa1bp	Apoa1bp	blue	0.130487
741	Fam96a	Fam96a	blue	0.1304
1131	Ndufb9	Ndufb9	blue	0.130236
1055	Glrx	Glrx	blue	0.130076
977	Anapc11	Anapc11	blue	0.130012
958	Mrps7	Mrps7	blue	0.129994
72	Commd3	Commd3	blue	0.129969
592	Dctpp1	Dctpp1	blue	0.129902
1314	Commd10	Commd10	blue	0.129708
1149	Tomm22	Tomm22	blue	0.12958
714	Arcn1	Arcn1	blue	0.129418
192	Ctso	Ctso	blue	0.129374
71	Rsu1	Rsu1	blue	0.129333
748	Tmem30a	Tmem30a	blue	0.129269
182	Tpd52l2	Tpd52l2	blue	0.128515
898	Tax1bp3	Tax1bp3	blue	0.128477
646	Ssbp4	Ssbp4	blue	0.128428
248	Il11ra1	Il11ra1	blue	0.128409
1329	Gm16286	Gm16286	blue	0.128389
507	Napa	Napa	blue	0.128197
819	Tmbim4	Tmbim4	blue	0.128176
228	Adh5	Adh5	blue	0.128115
255	Creb3	Creb3	blue	0.128084
154	Commd7	Commd7	blue	0.128056
1203	Atg3	Atg3	blue	0.127985
676	Nutf2	Nutf2	blue	0.127819
506	Chmp2a	Chmp2a	blue	0.127653
139	Tmem230	Tmem230	blue	0.127526
1345	Rnaseh2c	Rnaseh2c	blue	0.127493
971	Slc38a10	Slc38a10	blue	0.127484
430	Fam3c	Fam3c	blue	0.127148
761	Pdcd6ip	Pdcd6ip	blue	0.127071
200	Snapin	Snapin	blue	0.127022
701	Mrpl4	Mrpl4	blue	0.127019
1192	Psmd2	Psmd2	blue	0.12687
925	Psmb3	Psmb3	blue	0.126829
652	Rab8a	Rab8a	blue	0.126786
808	Map2k2	Map2k2	blue	0.126568
492	Strap	Strap	blue	0.12646
968	Gaa	Gaa	blue	0.126384
1432	Prdx4	Prdx4	blue	0.126377
1365	Psat1	Psat1	blue	0.126376
1024	Zfyve21	Zfyve21	blue	0.126216
503	Hspbp1	Hspbp1	blue	0.1262
1052	Ndufs6	Ndufs6	blue	0.125976
225	Ube2d3	Ube2d3	blue	0.125908
276	Scp2	Scp2	blue	0.125778
1205	Cldnd1	Cldnd1	blue	0.125605
806	Timm13	Timm13	blue	0.125534
1170	Prkag1	Prkag1	blue	0.125515
1319	Nars	Nars	blue	0.125411
1016	Psmc1	Psmc1	blue	0.12532
1066	2700060E02Rik	2700060E02Rik	blue	0.125264
125	Emc7	Emc7	blue	0.12502
797	Polr2e	Polr2e	blue	0.124948
859	Cdkn2aipnl	Cdkn2aipnl	blue	0.124914
894	Txndc17	Txndc17	blue	0.124878
66	Degs1	Degs1	blue	0.124672
889	Slc25a11	Slc25a11	blue	0.124503
1080	Hnrnpc	Hnrnpc	blue	0.124228
357	Qdpr	Qdpr	blue	0.123722
1224	Sod2	Sod2	blue	0.123609
389	Aldh2	Aldh2	blue	0.123592
987	Ywhaq	Ywhaq	blue	0.123553
1235	Hn1l	Hn1l	blue	0.123463
246	Chmp5	Chmp5	blue	0.12346
604	Echs1	Echs1	blue	0.123181
240	Ggh	Ggh	blue	0.122996
10	Sumo1	Sumo1	blue	0.122589
1254	Rab11b	Rab11b	blue	0.122404
424	Ubl3	Ubl3	blue	0.122387
213	Dram2	Dram2	blue	0.122368
1017	Ifi27	Ifi27	blue	0.122048
737	Hacd3	Hacd3	blue	0.122008
653	Fam32a	Fam32a	blue	0.121956
371	Scarb2	Scarb2	blue	0.121918
1070	Tkt	Tkt	blue	0.121846
789	Sumo3	Sumo3	blue	0.121814
1286	Ypel5	Ypel5	blue	0.121253
1106	Esd	Esd	blue	0.12121
584	Eif3c	Eif3c	blue	0.121096
115	Ext2	Ext2	blue	0.12107
151	Bcl2l1	Bcl2l1	blue	0.120886
660	Rad23a	Rad23a	blue	0.120883
923	Mrpl10	Mrpl10	blue	0.120833
1395	Pgrmc1	Pgrmc1	blue	0.120682
279	Cmpk1	Cmpk1	blue	0.120649
128	Snap23	Snap23	blue	0.120459
222	Tifa	Tifa	blue	0.120431
330	Fam213b	Fam213b	blue	0.120295
111	Mtch2	Mtch2	blue	0.120177
299	Tmem234	Tmem234	blue	0.120148
1350	Trmt112	Trmt112	blue	0.120026
361	Smim14	Smim14	blue	0.119956
60	Copa	Copa	blue	0.119922
160	Eif6	Eif6	blue	0.119828
1210	Tmem50b	Tmem50b	blue	0.119792
1119	Sub1	Sub1	blue	0.119777
130	Sord	Sord	blue	0.119708
897	Emc6	Emc6	blue	0.119694
1083	Abhd4	Abhd4	blue	0.119683
573	Copb1	Copb1	blue	0.11957
792	Rrp1	Rrp1	blue	0.119449
726	Rcn2	Rcn2	blue	0.11879
1426	Psmd10	Psmd10	blue	0.118739
43	Npl	Npl	blue	0.118728
1234	Nubp2	Nubp2	blue	0.118598
1249	BC004004	BC004004	blue	0.118589
119	Commd9	Commd9	blue	0.117936
765	Eif1b	Eif1b	blue	0.117721
1433	Pdha1	Pdha1	blue	0.117575
1300	Etf1	Etf1	blue	0.117551
706	Prkcsh	Prkcsh	blue	0.11752
1428	Nxt2	Nxt2	blue	0.117489
365	Srd5a3	Srd5a3	blue	0.117354
428	2610001J05Rik	2610001J05Rik	blue	0.117228
601	Glrx3	Glrx3	blue	0.117226
1154	Aco2	Aco2	blue	0.116947
1391	1810030O07Rik	1810030O07Rik	blue	0.116933
393	Denr	Denr	blue	0.116799
317	Akr7a5	Akr7a5	blue	0.116796
964	Srp68	Srp68	blue	0.116516
1187	Crkl	Crkl	blue	0.116443
1169	Tmem106c	Tmem106c	blue	0.116259
339	Hadhb	Hadhb	blue	0.116248
511	Gemin7	Gemin7	blue	0.116203
231	Sh3glb1	Sh3glb1	blue	0.116195
1353	Otub1	Otub1	blue	0.116066
577	Gde1	Gde1	blue	0.115957
324	Pgd	Pgd	blue	0.115931
835	Ormdl2	Ormdl2	blue	0.115699
177	Rtfdc1	Rtfdc1	blue	0.115586
1227	Ppp2r1a	Ppp2r1a	blue	0.115385
262	Nans	Nans	blue	0.115377
170	Tomm34	Tomm34	blue	0.115341
930	Jup	Jup	blue	0.115138
826	Arhgap9	Arhgap9	blue	0.115099
697	Cwc15	Cwc15	blue	0.115049
302	Taf12	Taf12	blue	0.114933
1007	Erh	Erh	blue	0.114852
33	Vps4b	Vps4b	blue	0.114792
42	Ncf2	Ncf2	blue	0.114599
1273	Slc29a1	Slc29a1	blue	0.114336
157	Map1lc3a	Map1lc3a	blue	0.114207
53	Tmco1	Tmco1	blue	0.114199
1062	Plpp1	Plpp1	blue	0.114139
1143	Eif3d	Eif3d	blue	0.114067
725	Etfa	Etfa	blue	0.113934
887	Med11	Med11	blue	0.113357
1085	Prmt5	Prmt5	blue	0.113339
730	Commd4	Commd4	blue	0.113279
1260	Atf6b	Atf6b	blue	0.113212
1305	Slc35a4	Slc35a4	blue	0.113181
145	Naa20	Naa20	blue	0.113173
173	Elmo2	Elmo2	blue	0.113071
633	Leprotl1	Leprotl1	blue	0.112966
588	Ppp4c	Ppp4c	blue	0.112887
363	Tmem33	Tmem33	blue	0.112869
1198	Fam162a	Fam162a	blue	0.112763
744	Rsl24d1	Rsl24d1	blue	0.112744
84	BC005624	BC005624	blue	0.11266
794	Tpgs1	Tpgs1	blue	0.112453
1208	Il10rb	Il10rb	blue	0.112433
557	Sec11a	Sec11a	blue	0.112345
618	Naxd	Naxd	blue	0.112184
18	Farsb	Farsb	blue	0.11218
292	Lsm10	Lsm10	blue	0.112114
844	H2afv	H2afv	blue	0.112074
1020	Setd3	Setd3	blue	0.111973
367	Paics	Paics	blue	0.111953
645	Isyna1	Isyna1	blue	0.111935
600	Dhx32	Dhx32	blue	0.111921
740	Snx1	Snx1	blue	0.111842
825	Dctn2	Dctn2	blue	0.111763
1317	Hsd17b4	Hsd17b4	blue	0.111759
291	Akirin1	Akirin1	blue	0.111479
1268	Flot1	Flot1	blue	0.111361
1378	As3mt	As3mt	blue	0.111254
1267	Ddx39b	Ddx39b	blue	0.111211
120	Cat	Cat	blue	0.111099
648	Lsm4	Lsm4	blue	0.111028
1311	Gnpda1	Gnpda1	blue	0.111002
1081	Tox4	Tox4	blue	0.110945
937	Coa3	Coa3	blue	0.110941
649	Ccdc124	Ccdc124	blue	0.110931
787	Smarcb1	Smarcb1	blue	0.110612
55	Fcgr2b	Fcgr2b	blue	0.110531
963	Ten1	Ten1	blue	0.11016
1379	Gsto1	Gsto1	blue	0.110132
762	Dync1li1	Dync1li1	blue	0.110042
219	Psma5	Psma5	blue	0.109547
1348	Frmd8	Frmd8	blue	0.109542
959	Mif4gd	Mif4gd	blue	0.10942
32	D1Ertd622e	D1Ertd622e	blue	0.109397
780	Ostm1	Ostm1	blue	0.10927
446	Gng12	Gng12	blue	0.109215
1287	Yipf4	Yipf4	blue	0.109204
639	Fbxo8	Fbxo8	blue	0.109112
533	Etfb	Etfb	blue	0.10905
617	Rab20	Rab20	blue	0.108955
21	Mff	Mff	blue	0.108952
682	Kars	Kars	blue	0.108916
501	Tsen34	Tsen34	blue	0.108742
820	Gns	Gns	blue	0.108627
1346	Rela	Rela	blue	0.108617
571	Rnf141	Rnf141	blue	0.108589
858	Nhp2	Nhp2	blue	0.108308
46	Mrps14	Mrps14	blue	0.108234
692	Aprt	Aprt	blue	0.108208
1057	Tmem167	Tmem167	blue	0.108187
695	Itgb1	Itgb1	blue	0.108056
286	Ebna1bp2	Ebna1bp2	blue	0.108005
297	Hdac1	Hdac1	blue	0.10791
638	Aga	Aga	blue	0.107888
1031	Stard3nl	Stard3nl	blue	0.107657
165	Blcap	Blcap	blue	0.107647
673	Cmtm3	Cmtm3	blue	0.107606
342	Mpv17	Mpv17	blue	0.107592
1046	2210016F16Rik	2210016F16Rik	blue	0.107506
1424	Tceal9	Tceal9	blue	0.107436
258	Grhpr	Grhpr	blue	0.107416
167	Tgm2	Tgm2	blue	0.107316
34	Tsn	Tsn	blue	0.107303
1160	Samm50	Samm50	blue	0.107127
36	Tmem37	Tmem37	blue	0.107028
1094	Eef1akmt1	Eef1akmt1	blue	0.10695
1157	Naga	Naga	blue	0.106944
1189	Slc25a1	Slc25a1	blue	0.106903
340	Khk	Khk	blue	0.106902
1078	Osgep	Osgep	blue	0.106839
1197	Snx4	Snx4	blue	0.106819
484	Tnfrsf1a	Tnfrsf1a	blue	0.106789
722	Idh3a	Idh3a	blue	0.106777
565	Smpd1	Smpd1	blue	0.106637
191	B3galnt1	B3galnt1	blue	0.106614
1421	Hnrnph2	Hnrnph2	blue	0.106577
1115	Ndfip2	Ndfip2	blue	0.106545
24	Ramp1	Ramp1	blue	0.106494
982	Wdr45b	Wdr45b	blue	0.10648
212	Cept1	Cept1	blue	0.106397
1127	Eif3e	Eif3e	blue	0.106385
179	Prelid3b	Prelid3b	blue	0.106
847	Pno1	Pno1	blue	0.105743
259	Tomm5	Tomm5	blue	0.10573
566	Rrp8	Rrp8	blue	0.105728
1282	Rab31	Rab31	blue	0.105587
886	Acadvl	Acadvl	blue	0.105481
1185	Mzt2	Mzt2	blue	0.10545
772	Fuca2	Fuca2	blue	0.105382
284	Med8	Med8	blue	0.105302
1002	Actr10	Actr10	blue	0.105104
12	Acadl	Acadl	blue	0.105083
49	Vamp4	Vamp4	blue	0.105061
992	Tspan13	Tspan13	blue	0.104767
65	Cnih4	Cnih4	blue	0.104741
1232	Pgp	Pgp	blue	0.104738
631	Eif4ebp1	Eif4ebp1	blue	0.104661
273	Yipf1	Yipf1	blue	0.10454
874	Mmgt2	Mmgt2	blue	0.10443
538	Pih1d1	Pih1d1	blue	0.104274
379	Pitpnb	Pitpnb	blue	0.104247
462	Sumf1	Sumf1	blue	0.104034
264	Nipsnap3b	Nipsnap3b	blue	0.103985
1004	Atp6v1d	Atp6v1d	blue	0.103951
421	Arpc1a	Arpc1a	blue	0.103947
766	Higd1a	Higd1a	blue	0.103919
831	Cs	Cs	blue	0.103847
401	Sbds	Sbds	blue	0.10379
1113	Commd6	Commd6	blue	0.103782
1357	Polr2g	Polr2g	blue	0.103728
1294	Ss18	Ss18	blue	0.103663
908	Sdf2	Sdf2	blue	0.103537
437	Zyx	Zyx	blue	0.103417
922	Pnpo	Pnpo	blue	0.103383
183	Dnajc5	Dnajc5	blue	0.103349
94	Ppp6c	Ppp6c	blue	0.103243
392	Rnf34	Rnf34	blue	0.103235
1168	Slc48a1	Slc48a1	blue	0.10321
771	Sf3b5	Sf3b5	blue	0.103179
988	Adi1	Adi1	blue	0.102766
127	Ehd4	Ehd4	blue	0.102689
998	Nfkbia	Nfkbia	blue	0.102626
218	Gnai3	Gnai3	blue	0.102589
1336	Rbm14	Rbm14	blue	0.102586
776	Gtf3c6	Gtf3c6	blue	0.102495
763	Acaa1a	Acaa1a	blue	0.102356
1173	Cox14	Cox14	blue	0.102086
250	Dctn3	Dctn3	blue	0.101957
1323	BC031181	BC031181	blue	0.101711
1096	Kpna3	Kpna3	blue	0.101635
678	Chtf8	Chtf8	blue	0.101592
54	Aldh9a1	Aldh9a1	blue	0.101455
1361	Ddb1	Ddb1	blue	0.101366
624	Gins4	Gins4	blue	0.101238
978	Dcxr	Dcxr	blue	0.10122
451	Suclg1	Suclg1	blue	0.101214
83	Tor1a	Tor1a	blue	0.10116
204	BC028528	BC028528	blue	0.100997
1419	Nono	Nono	blue	0.100819
1014	0610007P14Rik	0610007P14Rik	blue	0.100818
138	1700037H04Rik	1700037H04Rik	blue	0.100761
921	Phb	Phb	blue	0.100708
597	Bckdk	Bckdk	blue	0.1006
1392	Fundc1	Fundc1	blue	0.100531
235	Cryz	Cryz	blue	0.100413
549	Nipa2	Nipa2	blue	0.100289
101	Psmd14	Psmd14	blue	0.100226
1176	Atg101	Atg101	blue	0.100062
152	Pdrg1	Pdrg1	blue	0.0998368
532	Nudt19	Nudt19	blue	0.0998134
220	Sars	Sars	blue	0.0998043
229	Eif4e	Eif4e	blue	0.0997855
1061	Smim15	Smim15	blue	0.0997672
136	Ddrgk1	Ddrgk1	blue	0.0997654
1316	Tnfaip8	Tnfaip8	blue	0.0996391
1008	Ptgr2	Ptgr2	blue	0.0995949
1423	Tceal8	Tceal8	blue	0.0994462
394	Arl6ip4	Arl6ip4	blue	0.0993878
856	Rnf130	Rnf130	blue	0.0993549
854	Ccng1	Ccng1	blue	0.0992738
578	9030624J02Rik	9030624J02Rik	blue	0.0992286
1386	Ebp	Ebp	blue	0.0991952
185	Ndufb5	Ndufb5	blue	0.0991839
397	Psph	Psph	blue	0.0991801
26	Ndufa10	Ndufa10	blue	0.0991633
1051	Nsun2	Nsun2	blue	0.099161
910	Pigs	Pigs	blue	0.0991043
1237	Gnptg	Gnptg	blue	0.0989877
861	Vdac1	Vdac1	blue	0.0989687
1366	Rfk	Rfk	blue	0.0987682
75	Ssna1	Ssna1	blue	0.0983663
560	Hikeshi	Hikeshi	blue	0.0983574
110	Ssrp1	Ssrp1	blue	0.098271
234	Pigk	Pigk	blue	0.0982263
268	Gm12696	Gm12696	blue	0.0981332
1144	Ncf4	Ncf4	blue	0.0979777
942	Ubtf	Ubtf	blue	0.0979164
536	Nr1h2	Nr1h2	blue	0.0977386
626	Adam9	Adam9	blue	0.0976556
352	Grpel1	Grpel1	blue	0.0975766
1313	Eif1a	Eif1a	blue	0.0974854
802	2310011J03Rik	2310011J03Rik	blue	0.0973224
304	Tmem222	Tmem222	blue	0.0972996
337	Abcf2	Abcf2	blue	0.0972807
1076	Cnih1	Cnih1	blue	0.0972687
569	Akip1	Akip1	blue	0.0972588
267	Mtap	Mtap	blue	0.0972054
23	Cops8	Cops8	blue	0.0971775
122	Eif3m	Eif3m	blue	0.0971622
1358	Bscl2	Bscl2	blue	0.0970748
45	Stx6	Stx6	blue	0.0969807
1112	Mzt1	Mzt1	blue	0.0969311
193	Hdgf	Hdgf	blue	0.0968719
521	Rinl	Rinl	blue	0.0968353
176	Rnf114	Rnf114	blue	0.0968321
716	Rbm7	Rbm7	blue	0.0967948
586	Sult1a1	Sult1a1	blue	0.0967719
658	Dnajb1	Dnajb1	blue	0.0967101
221	S1pr1	S1pr1	blue	0.0966766
1190	Mrpl40	Mrpl40	blue	0.0966623
238	Plekhf2	Plekhf2	blue	0.0965257
783	Ppa1	Ppa1	blue	0.0965126
251	Sigmar1	Sigmar1	blue	0.0964797
742	Polr2m	Polr2m	blue	0.0963154
891	Spag7	Spag7	blue	0.0961897
163	1110008F13Rik	1110008F13Rik	blue	0.0960373
590	Tmem219	Tmem219	blue	0.0960198
1270	Ppp1r11	Ppp1r11	blue	0.095966
1251	Glo1	Glo1	blue	0.0959124
1074	Psmc6	Psmc6	blue	0.0958575
362	Ube2k	Ube2k	blue	0.0957268
500	Mboat7	Mboat7	blue	0.0955049
210	Rap1a	Rap1a	blue	0.0953549
109	Tmx2	Tmx2	blue	0.0949549
51	Mpc2	Mpc2	blue	0.0948573
654	Ap1m1	Ap1m1	blue	0.0948386
322	Fbxo6	Fbxo6	blue	0.0947428
287	Ybx1	Ybx1	blue	0.0946553
681	Gabarapl2	Gabarapl2	blue	0.0942945
1283	Ndufv2	Ndufv2	blue	0.0942078
529	Pepd	Pepd	blue	0.0940136
293	Trappc3	Trappc3	blue	0.0939054
88	Ak1	Ak1	blue	0.0937671
1159	Cyb5r3	Cyb5r3	blue	0.0937271
585	Cln3	Cln3	blue	0.0936084
263	Erp44	Erp44	blue	0.0934099
1264	Ddah2	Ddah2	blue	0.0933562
670	Polr2c	Polr2c	blue	0.0932773
838	Pes1	Pes1	blue	0.0932595
1338	Brms1	Brms1	blue	0.0931648
206	Pex11b	Pex11b	blue	0.093012
269	Jak1	Jak1	blue	0.0929541
168	Oser1	Oser1	blue	0.0929023
35	Nifk	Nifk	blue	0.0928785
650	Babam1	Babam1	blue	0.0927572
216	Strip1	Strip1	blue	0.0926887
1399	Mcts1	Mcts1	blue	0.0926766
879	Trappc1	Trappc1	blue	0.0926422
990	Acp1	Acp1	blue	0.0924858
447	Serbp1	Serbp1	blue	0.0924313
515	Ethe1	Ethe1	blue	0.0923716
1401	Xlr	Xlr	blue	0.0923675
1021	Wars	Wars	blue	0.0923051
687	Zdhhc7	Zdhhc7	blue	0.0922855
224	Hadh	Hadh	blue	0.0922513
345	Bre	Bre	blue	0.0922115
708	Thyn1	Thyn1	blue	0.0921261
680	Cfdp1	Cfdp1	blue	0.0920957
140	Snrpb2	Snrpb2	blue	0.0920838
296	Yars	Yars	blue	0.0920642
945	Eftud2	Eftud2	blue	0.0919095
301	Pef1	Pef1	blue	0.0918332
625	Golga7	Golga7	blue	0.0918093
575	1110004F10Rik	1110004F10Rik	blue	0.0916404
374	Nudt9	Nudt9	blue	0.0913714
901	Prpf8	Prpf8	blue	0.0913027
999	Fkbp3	Fkbp3	blue	0.0912577
651	Pgls	Pgls	blue	0.0912116
298	Eif3i	Eif3i	blue	0.0912052
278	Osbpl9	Osbpl9	blue	0.0911299
1349	Dpf2	Dpf2	blue	0.0911083
579	Tmem159	Tmem159	blue	0.0911047
981	Ogfod3	Ogfod3	blue	0.091097
1402	Vma21	Vma21	blue	0.0910759
1322	Acaa2	Acaa2	blue	0.0909315
1275	Mea1	Mea1	blue	0.0909156
475	Pex5	Pex5	blue	0.0908376
926	Lasp1	Lasp1	blue	0.0907803
499	Rps4l	Rps4l	blue	0.0903642
483	Ltbr	Ltbr	blue	0.0901841
50	Tiprl	Tiprl	blue	0.090171
1110	Dnajc15	Dnajc15	blue	0.0900597
751	Copb2	Copb2	blue	0.0899924
754	Tex264	Tex264	blue	0.0899052
770	Rab32	Rab32	blue	0.0898607
332	Faap20	Faap20	blue	0.0898377
896	Ube2g1	Ube2g1	blue	0.0895709
1102	Nudt18	Nudt18	blue	0.0894072
827	Stat6	Stat6	blue	0.0894068
1425	Tsc22d3	Tsc22d3	blue	0.0894022
25	Ube2f	Ube2f	blue	0.0893993
814	Mrpl42	Mrpl42	blue	0.0893005
1437	Prps2	Prps2	blue	0.0892912
553	Mrpl46	Mrpl46	blue	0.0892805
1064	Pdhb	Pdhb	blue	0.0892616
502	Lilra5	Lilra5	blue	0.0890966
781	Atg5	Atg5	blue	0.0890895
344	Ppm1g	Ppm1g	blue	0.0890624
739	Oaz2	Oaz2	blue	0.0890444
608	Pddc1	Pddc1	blue	0.0890019
417	Amz1	Amz1	blue	0.088825
444	Fkbp9	Fkbp9	blue	0.0887562
106	Ube2e3	Ube2e3	blue	0.0887371
914	Rnft1	Rnft1	blue	0.0886677
1413	Vbp1	Vbp1	blue	0.0884243
941	G6pc3	G6pc3	blue	0.0884109
519	Mrps12	Mrps12	blue	0.0882944
321	Mad2l2	Mad2l2	blue	0.0882655
441	Skap2	Skap2	blue	0.0881871
256	Hint2	Hint2	blue	0.088127
539	Ruvbl2	Ruvbl2	blue	0.088078
16	Cnppd1	Cnppd1	blue	0.0879789
1090	Dcaf11	Dcaf11	blue	0.0879612
948	Psmd12	Psmd12	blue	0.0879138
583	Tufm	Tufm	blue	0.0877626
1347	Scyl1	Scyl1	blue	0.0876797
1028	Gpr137b-ps	Gpr137b-ps	blue	0.0875766
1374	Gm17018	Gm17018	blue	0.0875465
108	Tfpi	Tfpi	blue	0.0873854
966	2009-09-01	2009-09-01	blue	0.0872582
233	2410004B18Rik	2410004B18Rik	blue	0.0872355
227	Lamtor3	Lamtor3	blue	0.0871072
1042	Card19	Card19	blue	0.08698
96	Mmadhc	Mmadhc	blue	0.0868409
1075	Gnpnat1	Gnpnat1	blue	0.0868221
957	Nup85	Nup85	blue	0.0867414
523	Actn4	Actn4	blue	0.0866719
73	Abi1	Abi1	blue	0.0866569
928	Psmd3	Psmd3	blue	0.086623
62	Fh1	Fh1	blue	0.0863723
752	Faim	Faim	blue	0.0863668
149	Psmf1	Psmf1	blue	0.086316
513	Tomm40	Tomm40	blue	0.0862547
29	Ppp1r7	Ppp1r7	blue	0.0861603
899	Rpa1	Rpa1	blue	0.0860952
907	Rab34	Rab34	blue	0.0860337
403	Wbscr22	Wbscr22	blue	0.0858189
757	Hyal2	Hyal2	blue	0.0857934
867	Guk1	Guk1	blue	0.0855123
1429	Hsd17b10	Hsd17b10	blue	0.0854372
1416	Maged1	Maged1	blue	0.0853792
1411	G6pdx	G6pdx	blue	0.0851983
388	Ddx54	Ddx54	blue	0.0851334
812	Lta4h	Lta4h	blue	0.0851086
78	Dnlz	Dnlz	blue	0.0850719
348	Fam53a	Fam53a	blue	0.0850179
853	Nudcd2	Nudcd2	blue	0.0849913
87	Dpm2	Dpm2	blue	0.0849182
370	Afp	Afp	blue	0.0847992
1293	Usp14	Usp14	blue	0.0846225
359	Pgm1	Pgm1	blue	0.0844899
232	Bcl10	Bcl10	blue	0.084487
1006	Rdh11	Rdh11	blue	0.0844605
316	Pqlc2	Pqlc2	blue	0.0844215
895	Med31	Med31	blue	0.0844199
543	Cyth2	Cyth2	blue	0.084416
965	Prpsap1	Prpsap1	blue	0.0842206
630	Fnta	Fnta	blue	0.0841396
721	Cib2	Cib2	blue	0.0839376
1310	Rnf14	Rnf14	blue	0.0839118
669	Heatr3	Heatr3	blue	0.0839113
1109	Tsc22d1	Tsc22d1	blue	0.0839058
1092	Dhrs1	Dhrs1	blue	0.0837733
605	Ric8a	Ric8a	blue	0.0837691
1318	Fech	Fech	blue	0.0837421
1147	Nol12	Nol12	blue	0.0834062
1003	Jkamp	Jkamp	blue	0.0833474
728	Imp3	Imp3	blue	0.0832014
1067	Anxa7	Anxa7	blue	0.0831316
476	Emg1	Emg1	blue	0.0830386
1044	Nop16	Nop16	blue	0.0828961
416	Chst12	Chst12	blue	0.0828809
1202	Cd80	Cd80	blue	0.082844
984	Ddx1	Ddx1	blue	0.0827811
1095	Sap18	Sap18	blue	0.082641
290	Cap1	Cap1	blue	0.0826315
448	Immt	Immt	blue	0.0824851
991	Dld	Dld	blue	0.0823546
1325	Ier3ip1	Ier3ip1	blue	0.0823097
175	Spata2	Spata2	blue	0.0821917
1116	Ipo5	Ipo5	blue	0.0820096
1162	Cdpf1	Cdpf1	blue	0.081902
1073	Txndc16	Txndc16	blue	0.0816161
30	Hdlbp	Hdlbp	blue	0.081616
656	Lsm6	Lsm6	blue	0.0814452
840	Tbc1d10a	Tbc1d10a	blue	0.0813103
184	Gyg	Gyg	blue	0.0813025
777	Amd1	Amd1	blue	0.0813009
544	Kdelr1	Kdelr1	blue	0.081247
613	Nap1l4	Nap1l4	blue	0.081239
718	Bco2	Bco2	blue	0.0811682
1326	Hdhd2	Hdhd2	blue	0.0811633
936	Coasy	Coasy	blue	0.0811337
133	Nphp1	Nphp1	blue	0.0808633
187	Ufm1	Ufm1	blue	0.0808289
442	Hibadh	Hibadh	blue	0.0808273
1370	Rpp30	Rpp30	blue	0.0807759
824	Pip4k2c	Pip4k2c	blue	0.0807346
909	2610507B11Rik	2610507B11Rik	blue	0.0806656
1418	Pja1	Pja1	blue	0.0806435
497	Mrps35	Mrps35	blue	0.0804891
333	Aurkaip1	Aurkaip1	blue	0.0804408
644	2810428I15Rik	2810428I15Rik	blue	0.0803653
1049	Ptdss1	Ptdss1	blue	0.0803358
1231	Amdhd2	Amdhd2	blue	0.0802088
1036	Eci2	Eci2	blue	0.0801997
1179	Mgrn1	Mgrn1	blue	0.0801367
684	Plcg2	Plcg2	blue	0.0800994
1	Lypla1	Lypla1	blue	0.0800924
788	Prmt2	Prmt2	blue	0.080068
137	Itpa	Itpa	blue	0.0800068
395	Aacs	Aacs	blue	0.0799618
906	Timm22	Timm22	blue	0.0798927
143	Rbbp9	Rbbp9	blue	0.0798737
464	Tada3	Tada3	blue	0.0797902
1360	Sdhaf2	Sdhaf2	blue	0.0797839
1153	Rangap1	Rangap1	blue	0.0797333
1166	Arsa	Arsa	blue	0.0797234
1018	Glrx5	Glrx5	blue	0.0796984
405	Por	Por	blue	0.0796798
1077	Gmfb	Gmfb	blue	0.0796259
537	Nup62	Nup62	blue	0.0795564
452	Dctn1	Dctn1	blue	0.0795374
842	Thoc5	Thoc5	blue	0.0794141
759	Qrich1	Qrich1	blue	0.0793552
1265	Csnk2b	Csnk2b	blue	0.0792676
1261	Nelfe	Nelfe	blue	0.0792667
986	Cpsf3	Cpsf3	blue	0.0792564
126	Ccdc32	Ccdc32	blue	0.0790433
902	Myo1c	Myo1c	blue	0.0786485
1250	Mtch1	Mtch1	blue	0.0786154
1271	Mut	Mut	blue	0.0783977
164	Ndrg3	Ndrg3	blue	0.0782533
1324	Smad2	Smad2	blue	0.0781904
1165	Ncaph2	Ncaph2	blue	0.0781647
131	Bloc1s6	Bloc1s6	blue	0.0781161
518	Paf1	Paf1	blue	0.0780847
129	Ccndbp1	Ccndbp1	blue	0.0780146
411	Cnpy4	Cnpy4	blue	0.077965
1363	Ms4a6d	Ms4a6d	blue	0.0779151
756	Nprl2	Nprl2	blue	0.0778225
1274	Mrps18a	Mrps18a	blue	0.0777974
1063	Mocs2	Mocs2	blue	0.0776158
655	Tom1	Tom1	blue	0.0776024
786	Dnajc12	Dnajc12	blue	0.0771953
166	Ctnnbl1	Ctnnbl1	blue	0.0771656
527	Polr2i	Polr2i	blue	0.0770303
69	Rbm17	Rbm17	blue	0.0769988
349	Letm1	Letm1	blue	0.0768143
1435	Ap1s2	Ap1s2	blue	0.0767571
510	Fbxo46	Fbxo46	blue	0.0765364
949	Amz2	Amz2	blue	0.0765027
1216	Dscr3	Dscr3	blue	0.0764024
4	Ormdl1	Ormdl1	blue	0.0763884
852	Snrnp25	Snrnp25	blue	0.0762922
672	Slc38a7	Slc38a7	blue	0.0761484
715	Zpr1	Zpr1	blue	0.0761065
1436	Trappc2	Trappc2	blue	0.075874
732	Adpgk	Adpgk	blue	0.0755833
64	Sde2	Sde2	blue	0.0754169
940	Rdm1	Rdm1	blue	0.0753319
415	Psmg3	Psmg3	blue	0.0752006
955	Mrpl58	Mrpl58	blue	0.0751476
1091	Rabggta	Rabggta	blue	0.0749207
11	Cyp20a1	Cyp20a1	blue	0.0747309
1414	Pls3	Pls3	blue	0.0747295
542	Sphk2	Sphk2	blue	0.0747243
745	Gclc	Gclc	blue	0.0746771
80	Surf1	Surf1	blue	0.0746393
1225	1600012H06Rik	1600012H06Rik	blue	0.0745888
1295	Mapre2	Mapre2	blue	0.0745374
1351	Nudt22	Nudt22	blue	0.0744575
474	Clec4a1	Clec4a1	blue	0.0743795
1364	Mrpl16	Mrpl16	blue	0.0743661
659	Gipc1	Gipc1	blue	0.0741512
376	Tmem175	Tmem175	blue	0.0740614
760	Nradd	Nradd	blue	0.0740565
1438	Vamp7	Vamp7	blue	0.0739764
1009	Aldh6a1	Aldh6a1	blue	0.073933
803	Mob3a	Mob3a	blue	0.0738785
1104	Med4	Med4	blue	0.0738288
460	Chchd4	Chchd4	blue	0.0738068
1377	Arl3	Arl3	blue	0.0737608
1060	Slc30a5	Slc30a5	blue	0.073706
683	Terf2ip	Terf2ip	blue	0.073686
1262	Lsm2	Lsm2	blue	0.07359
863	Anxa6	Anxa6	blue	0.0732622
67	Fam107b	Fam107b	blue	0.0732107
495	Med21	Med21	blue	0.0732101
445	Pyurf	Pyurf	blue	0.0731438
1368	Ak3	Ak3	blue	0.0731251
1381	Smc3	Smc3	blue	0.0730783
79	Surf6	Surf6	blue	0.0730633
818	Cand1	Cand1	blue	0.0730348
350	Mfsd10	Mfsd10	blue	0.0730215
1098	Elp3	Elp3	blue	0.0728852
1011	Dlst	Dlst	blue	0.0728585
554	Aen	Aen	blue	0.0728336
5	Coq10b	Coq10b	blue	0.0727326
162	Nfs1	Nfs1	blue	0.0726487
504	Isoc2b	Isoc2b	blue	0.0726458
1405	F8a	F8a	blue	0.0725682
498	Ccdc91	Ccdc91	blue	0.0725673
244	Smim8	Smim8	blue	0.0725306
746	Slc17a5	Slc17a5	blue	0.0724963
1420	Apool	Apool	blue	0.0724479
17	Dnajb2	Dnajb2	blue	0.0723136
704	Tmed1	Tmed1	blue	0.072268
1238	Lmf1	Lmf1	blue	0.072244
454	Tex261	Tex261	blue	0.0719099
1039	Bloc1s5	Bloc1s5	blue	0.0717978
1012	Eif2b2	Eif2b2	blue	0.0717738
114	Trp53i11	Trp53i11	blue	0.0717256
602	Bnip3	Bnip3	blue	0.0714945
1211	Donson	Donson	blue	0.0714415
952	Fam104a	Fam104a	blue	0.0711378
1369	Lipo3	Lipo3	blue	0.0710134
1105	Sucla2	Sucla2	blue	0.0709953
980	Gps1	Gps1	blue	0.0709358
1058	Utp15	Utp15	blue	0.070765
920	Mrpl27	Mrpl27	blue	0.0707195
364	Sgcb	Sgcb	blue	0.0706259
703	Keap1	Keap1	blue	0.0706225
551	Mcee	Mcee	blue	0.0704533
1375	Fbxw4	Fbxw4	blue	0.070264
199	Slc39a1	Slc39a1	blue	0.0699572
249	Rpp25l	Rpp25l	blue	0.069918
198	Mtx1	Mtx1	blue	0.0698469
1010	Fcf1	Fcf1	blue	0.0698392
378	Hscb	Hscb	blue	0.0697694
295	AU040320	AU040320	blue	0.069688
647	Pgpep1	Pgpep1	blue	0.0695757
423	Zfp655	Zfp655	blue	0.0694462
979	Rfng	Rfng	blue	0.0693927
209	Slc16a1	Slc16a1	blue	0.0693072
366	Tmem165	Tmem165	blue	0.069279
664	Asna1	Asna1	blue	0.0690206
470	Zfp422	Zfp422	blue	0.0689659
1194	Ncbp2	Ncbp2	blue	0.0689108
939	Rundc1	Rundc1	blue	0.0689059
846	Wdr92	Wdr92	blue	0.0688979
261	Trmo	Trmo	blue	0.0686853
917	Pctp	Pctp	blue	0.0686836
734	Cln6	Cln6	blue	0.0686757
1297	Ercc3	Ercc3	blue	0.0685189
855	Ttc1	Ttc1	blue	0.0684193
1175	Smagp	Smagp	blue	0.0683826
581	Ndufab1	Ndufab1	blue	0.0683589
1019	Gskip	Gskip	blue	0.0682469
482	Tapbpl	Tapbpl	blue	0.0679817
8	Orc2	Orc2	blue	0.0679391
102	Dync1i2	Dync1i2	blue	0.0679071
368	Srp72	Srp72	blue	0.06785
406	Tmem120a	Tmem120a	blue	0.0676946
48	Prdx6	Prdx6	blue	0.0676704
1246	Hmga1	Hmga1	blue	0.0674555
369	Polr2b	Polr2b	blue	0.0674402
871	Drg2	Drg2	blue	0.067407
686	Tldc1	Tldc1	blue	0.0673571
556	Ap3s2	Ap3s2	blue	0.0673085
203	Scnm1	Scnm1	blue	0.0673056
813	Metap2	Metap2	blue	0.0672071
375	Dr1	Dr1	blue	0.0671672
439	Repin1	Repin1	blue	0.0669777
985	Itgb1bp1	Itgb1bp1	blue	0.0669434
1308	Zmat2	Zmat2	blue	0.0669206
996	Eapp	Eapp	blue	0.0668163
743	2310009A05Rik	2310009A05Rik	blue	0.0667022
1158	Rrp7a	Rrp7a	blue	0.0666927
243	Slc35a1	Slc35a1	blue	0.0666571
443	Chn2	Chn2	blue	0.0665931
868	Mrpl55	Mrpl55	blue	0.0664493
1164	Pim3	Pim3	blue	0.0663603
254	Ccdc107	Ccdc107	blue	0.0663102
1188	Thap7	Thap7	blue	0.0662044
1140	Slc52a2	Slc52a2	blue	0.065978
76	Anapc2	Anapc2	blue	0.065926
764	Gorasp1	Gorasp1	blue	0.065834
710	Fam118b	Fam118b	blue	0.0658251
282	Mmachc	Mmachc	blue	0.0657973
1065	Thoc7	Thoc7	blue	0.0657444
347	Ctbp1	Ctbp1	blue	0.0656846
801	Gamt	Gamt	blue	0.0656591
39	Eif2d	Eif2d	blue	0.0655698
205	Vps45	Vps45	blue	0.0655564
1128	Emc2	Emc2	blue	0.0655108
1321	Seh1l	Seh1l	blue	0.0654642
662	Rnaseh2a	Rnaseh2a	blue	0.0647575
621	Cdc16	Cdc16	blue	0.0647311
642	Gatad2a	Gatad2a	blue	0.0646425
81	Cacfd1	Cacfd1	blue	0.0644172
1320	Afg3l2	Afg3l2	blue	0.0642333
1298	Srp19	Srp19	blue	0.0640726
1415	Gk	Gk	blue	0.0639455
1025	Nudt14	Nudt14	blue	0.0635701
59	Pfdn2	Pfdn2	blue	0.06348
1412	Dkc1	Dkc1	blue	0.0633775
884	Elp5	Elp5	blue	0.0631828
1167	Irak4	Irak4	blue	0.0629731
1132	Washc5	Washc5	blue	0.0629109
1266	Gpank1	Gpank1	blue	0.0628934
61	Pex19	Pex19	blue	0.0628288
671	Setd6	Setd6	blue	0.0628143
217	Gstm5	Gstm5	blue	0.0627461
82	Ptpa	Ptpa	blue	0.0625069
620	Dcun1d2	Dcun1d2	blue	0.0624793
796	R3hdm4	R3hdm4	blue	0.0624571
335	Tmem60	Tmem60	blue	0.0623659
834	Dnajc14	Dnajc14	blue	0.0619716
873	Trpv2	Trpv2	blue	0.0619685
19	Mrpl44	Mrpl44	blue	0.0619468
1252	Zfp955a	Zfp955a	blue	0.0618228
181	Osbpl2	Osbpl2	blue	0.0616472
729	Man2c1	Man2c1	blue	0.0615853
769	Tmem42	Tmem42	blue	0.0614056
1155	Polr3h	Polr3h	blue	0.0612688
698	Med17	Med17	blue	0.0612053
144	Dtd1	Dtd1	blue	0.0610188
582	Lcmt1	Lcmt1	blue	0.0609697
870	Med9	Med9	blue	0.0609423
1303	Pfdn1	Pfdn1	blue	0.0608451
552	Nsmce3	Nsmce3	blue	0.0608083
1156	Snu13	Snu13	blue	0.0607964
107	Dnajc10	Dnajc10	blue	0.0607612
724	Fbxo22	Fbxo22	blue	0.0606972
1247	Pacsin1	Pacsin1	blue	0.0606722
1239	Fam195a	Fam195a	blue	0.0606288
1248	Ppil1	Ppil1	blue	0.0605904
427	Rpa3	Rpa3	blue	0.0604302
1089	Ap1g2	Ap1g2	blue	0.0604034
611	Tnni2	Tnni2	blue	0.0604027
7	Ppil3	Ppil3	blue	0.0603496
1215	Cbr3	Cbr3	blue	0.0602761
1193	Igf2bp2	Igf2bp2	blue	0.0601684
1236	BC003965	BC003965	blue	0.0600374
174	Cse1l	Cse1l	blue	0.0599342
755	Cyb561d2	Cyb561d2	blue	0.0598665
832	Nabp2	Nabp2	blue	0.0595935
1380	Add3	Add3	blue	0.0593393
74	Nelfb	Nelfb	blue	0.0591293
709	Vps26b	Vps26b	blue	0.0591197
805	Sppl2b	Sppl2b	blue	0.0588125
839	Mtfp1	Mtfp1	blue	0.0587744
628	Lsm1	Lsm1	blue	0.0587372
1032	Abt1	Abt1	blue	0.0587217
1383	Trub1	Trub1	blue	0.0586667
694	Nup133	Nup133	blue	0.0586552
27	Dusp28	Dusp28	blue	0.0585152
459	Slc41a3	Slc41a3	blue	0.0584818
1213	Mrps6	Mrps6	blue	0.0584592
461	Suclg2	Suclg2	blue	0.0584369
121	Fbxo3	Fbxo3	blue	0.0583197
530	Gpatch1	Gpatch1	blue	0.0582744
562	Mrpl48	Mrpl48	blue	0.0582442
1145	Mpst	Mpst	blue	0.0581531
841	Zmat5	Zmat5	blue	0.058091
960	Galk1	Galk1	blue	0.057985
288	Ppcs	Ppcs	blue	0.05798
466	Creld1	Creld1	blue	0.0579622
1093	Gm16973	Gm16973	blue	0.0578321
994	Ap4s1	Ap4s1	blue	0.0576429
353	Bloc1s4	Bloc1s4	blue	0.057616
989	Tmem18	Tmem18	blue	0.0575837
124	Katnbl1	Katnbl1	blue	0.0573834
480	2010008C14Rik	2010008C14Rik	blue	0.0572712
915	Dhx40	Dhx40	blue	0.057224
1230	Flywch1	Flywch1	blue	0.0572157
954	Slc9a3r1	Slc9a3r1	blue	0.0572008
469	Tamm41	Tamm41	blue	0.0571851
893	Wscd1	Wscd1	blue	0.0571831
1182	Eef2kmt	Eef2kmt	blue	0.0571737
1101	R3hcc1	R3hcc1	blue	0.0570191
1038	Fars2	Fars2	blue	0.0569929
919	Lrrc59	Lrrc59	blue	0.056989
547	Zdhhc13	Zdhhc13	blue	0.0569879
105	Prkra	Prkra	blue	0.0566717
1229	Zfp994	Zfp994	blue	0.0564494
1289	Atl2	Atl2	blue	0.0564326
632	Dctn6	Dctn6	blue	0.0564189
9	Tmem237	Tmem237	blue	0.0563968
1217	Ets2	Ets2	blue	0.0562574
1000	Dnaaf2	Dnaaf2	blue	0.0560846
325	Slc25a33	Slc25a33	blue	0.0557869
875	Elac2	Elac2	blue	0.0557446
598	Nsmce4a	Nsmce4a	blue	0.0556538
924	Mrpl45	Mrpl45	blue	0.0553968
159	BC029722	BC029722	blue	0.0553089
186	Hspa4l	Hspa4l	blue	0.0552843
934	Rab5c	Rab5c	blue	0.0552356
329	Phf13	Phf13	blue	0.0547175
1296	Tpgs2	Tpgs2	blue	0.0543175
778	Lace1	Lace1	blue	0.054267
1330	Ctdp1	Ctdp1	blue	0.0541868
793	Pdxk	Pdxk	blue	0.0541509
1050	Fastkd3	Fastkd3	blue	0.0540593
931	Klhl11	Klhl11	blue	0.0540524
1327	Haus1	Haus1	blue	0.0538715
849	Ugp2	Ugp2	blue	0.0536882
171	Zswim1	Zswim1	blue	0.0536706
1243	Fam234a	Fam234a	blue	0.053651
1037	Cdyl	Cdyl	blue	0.0535344
1335	Nudt8	Nudt8	blue	0.053523
774	Dse	Dse	blue	0.0533612
603	Zfp511	Zfp511	blue	0.0532515
705	Timm29	Timm29	blue	0.0530121
247	Ube2r2	Ube2r2	blue	0.0528335
3	Mrpl30	Mrpl30	blue	0.0525417
1307	Ik	Ik	blue	0.0520064
97	Rbm43	Rbm43	blue	0.0518197
615	Trappc5	Trappc5	blue	0.0515984
89	Stxbp1	Stxbp1	blue	0.0515012
876	Adprm	Adprm	blue	0.0506245
260	Trmt10b	Trmt10b	blue	0.0505903
98	Pkp4	Pkp4	blue	0.0501913
420	Fam220a	Fam220a	blue	0.0501307
1404	Nsdhl	Nsdhl	blue	0.0500745
1195	Cep19	Cep19	blue	0.0498984
223	Casp6	Casp6	blue	0.0497791
531	Faap24	Faap24	blue	0.0496583
458	Chchd6	Chchd6	blue	0.0496155
679	Cyb5b	Cyb5b	blue	0.0495573
517	Med29	Med29	blue	0.0495162
711	Rpusd4	Rpusd4	blue	0.0494825
713	Slc37a4	Slc37a4	blue	0.0494358
1431	2210013O21Rik	2210013O21Rik	blue	0.0493581
629	Ash2l	Ash2l	blue	0.049308
675	Thap11	Thap11	blue	0.0492773
360	Lias	Lias	blue	0.049204
70	Fam188a	Fam188a	blue	0.0489868
1027	Akr1e1	Akr1e1	blue	0.0489779
614	Fadd	Fadd	blue	0.0483747
1410	Ikbkg	Ikbkg	blue	0.0480969
880	Cyb5d1	Cyb5d1	blue	0.0476026
468	Atg7	Atg7	blue	0.0475649
274	Ndc1	Ndc1	blue	0.0474423
904	Vps53	Vps53	blue	0.0474292
28	Capn10	Capn10	blue	0.0474256
767	Ano10	Ano10	blue	0.0469682
1240	Mettl26	Mettl26	blue	0.0467734
1342	Efemp2	Efemp2	blue	0.0466085
616	Snapc2	Snapc2	blue	0.0465162
1108	Gm4285	Gm4285	blue	0.0465026
1134	Zfat	Zfat	blue	0.0464541
1228	Zfp943	Zfp943	blue	0.0462998
916	Gdpd1	Gdpd1	blue	0.0462343
1279	Trip10	Trip10	blue	0.0461842
690	Klhdc4	Klhdc4	blue	0.0459349
99	Wdsub1	Wdsub1	blue	0.045931
449	Elmod3	Elmod3	blue	0.045918
197	Lmna	Lmna	blue	0.045858
817	Yeats4	Yeats4	blue	0.0458008
1086	Ajuba	Ajuba	blue	0.0457677
412	Mblac1	Mblac1	blue	0.0457499
1422	Armcx5	Armcx5	blue	0.0454337
134	Chchd5	Chchd5	blue	0.0454115
44	Mr1	Mr1	blue	0.0446324
514	Zfp180	Zfp180	blue	0.0445916
95	Lypd6	Lypd6	blue	0.0444633
1123	Ankrd46	Ankrd46	blue	0.0443901
1056	Polr3g	Polr3g	blue	0.0442789
431	Gcc1	Gcc1	blue	0.0442065
381	2900026A02Rik	2900026A02Rik	blue	0.043898
1196	Wdr53	Wdr53	blue	0.0434083
1087	4931414P19Rik	4931414P19Rik	blue	0.043358
821	RP24-222H7.2	RP24-222H7.2	blue	0.043295
768	Abhd5	Abhd5	blue	0.0432927
640	Nat2	Nat2	blue	0.0431939
496	Ppfibp1	Ppfibp1	blue	0.0430272
815	RP23-413G8.2	RP23-413G8.2	blue	0.0430068
1242	Nme4	Nme4	blue	0.042918
438	Zfp212	Zfp212	blue	0.0426981
241	Coq3	Coq3	blue	0.0422469
1013	Acyp1	Acyp1	blue	0.0422444
790	1810043G02Rik	1810043G02Rik	blue	0.0418658
118	B230118H07Rik	B230118H07Rik	blue	0.0417305
973	Faap100	Faap100	blue	0.0415769
153	Tspyl3	Tspyl3	blue	0.0414923
1220	Rps6ka2	Rps6ka2	blue	0.0413896
413	Dnaaf5	Dnaaf5	blue	0.0413599
1304	Hbegf	Hbegf	blue	0.0409229
494	Tm7sf3	Tm7sf3	blue	0.0409135
636	Fam149a	Fam149a	blue	0.0408884
1430	Kctd12b	Kctd12b	blue	0.040786
275	Cpt2	Cpt2	blue	0.0406914
377	Pgam5	Pgam5	blue	0.0405722
1163	Ttc38	Ttc38	blue	0.0403274
970	Slc26a11	Slc26a11	blue	0.0401512
555	Pex11a	Pex11a	blue	0.0397433
550	Nipa1	Nipa1	blue	0.0396992
878	Pfas	Pfas	blue	0.0391019
1122	Rnf19a	Rnf19a	blue	0.0388758
380	Gm6583	Gm6583	blue	0.0387102
490	Gpr19	Gpr19	blue	0.0386502
404	Ccl24	Ccl24	blue	0.0385733
950	Wipi1	Wipi1	blue	0.0385327
877	Slc25a35	Slc25a35	blue	0.0385047
239	Ndufaf6	Ndufaf6	blue	0.0384482
1130	Fbxo32	Fbxo32	blue	0.0382625
1315	Dtwd2	Dtwd2	blue	0.0378059
1253	Zfp955b	Zfp955b	blue	0.0374239
1277	Taf8	Taf8	blue	0.0371925
505	Zfp28	Zfp28	blue	0.0368133
1079	Rnase12	Rnase12	blue	0.0362169
900	Tlcd2	Tlcd2	blue	0.0360963
1309	Pcdhb22	Pcdhb22	blue	0.0360921
15	Nhej1	Nhej1	blue	0.0358089
37	Steap3	Steap3	blue	0.0355056
591	Cd2bp2	Cd2bp2	blue	0.0355027
594	Zfp689	Zfp689	blue	0.0350172
1184	3110001I22Rik	3110001I22Rik	blue	0.0348333
622	Upf3a	Upf3a	blue	0.0344183
913	Dhrs11	Dhrs11	blue	0.0343002
414	Get4	Get4	blue	0.0341226
1427	Atg4a	Atg4a	blue	0.0338318
1302	Gm45884	Gm45884	blue	0.0337003
1111	Mtrf1	Mtrf1	blue	0.0335684
933	Ttc25	Ttc25	blue	0.033111
1241	Rab11fip3	Rab11fip3	blue	0.0330781
104	Rbm45	Rbm45	blue	0.0328132
487	Tigar	Tigar	blue	0.032526
528	Hspb6	Hspb6	blue	0.032384
1408	Emd	Emd	blue	0.0323665
265	Hsdl2	Hsdl2	blue	0.0322777
91	Gm43761	Gm43761	blue	0.0319321
1256	B3galt4	B3galt4	blue	0.0315232
775	5930403N24Rik	5930403N24Rik	blue	0.0313461
386	Rbm19	Rbm19	blue	0.0311943
717	Usp28	Usp28	blue	0.0311011
86	Ptges2	Ptges2	blue	0.0309145
593	Zfp747	Zfp747	blue	0.0307485
272	Hspb11	Hspb11	blue	0.029843
1333	Rttn	Rttn	blue	0.0298002
807	Gng7	Gng7	blue	0.0284461
1344	Snx32	Snx32	blue	0.0253871
993	Arl4a	Arl4a	blue	0.0244793
699	Fbxl12os	Fbxl12os	blue	0.0223163
