## Supplementary Table 16 for "Genetic variation associated with human longevity and Alzheimer’s disease risk act through microglia and oligodendrocyte cross-talk"

### Sheet: Supplementary Table 16 Human hi
	ensgene	name	module	mm
210	ITGB2	ITGB2	grey60	0.983478
223	LAT2	LAT2	grey60	0.978777
469	TYROBP	TYROBP	grey60	0.977734
435	TBXAS1	TBXAS1	grey60	0.976443
44	BTK	BTK	grey60	0.975309
169	HAVCR2	HAVCR2	grey60	0.972854
285	MYO1F	MYO1F	grey60	0.972471
74	CD53	CD53	grey60	0.972042
296	NCKAP1L	NCKAP1L	grey60	0.971698
222	LAPTM5	LAPTM5	grey60	0.971282
75	CD68	CD68	grey60	0.97014
386	SASH3	SASH3	grey60	0.969793
431	SYK	SYK	grey60	0.96838
49	C1QB	C1QB	grey60	0.963214
369	RHBDF2	RHBDF2	grey60	0.962583
52	C3AR1	C3AR1	grey60	0.961826
50	C1QC	C1QC	grey60	0.9614
323	PARVG	PARVG	grey60	0.960945
325	PCED1B-AS1	PCED1B-AS1	grey60	0.95966
221	LAIR1	LAIR1	grey60	0.959463
96	CSF1R	CSF1R	grey60	0.958507
208	ITGAM	ITGAM	grey60	0.957598
20	APBB1IP	APBB1IP	grey60	0.956927
13	AIF1	AIF1	grey60	0.956491
479	WAS	WAS	grey60	0.955233
72	CD37	CD37	grey60	0.955009
48	C1QA	C1QA	grey60	0.954996
250	LST1	LST1	grey60	0.954508
146	FYB1	FYB1	grey60	0.954338
102	CTSS	CTSS	grey60	0.953726
71	CD33	CD33	grey60	0.953638
77	CD84	CD84	grey60	0.952518
376	RNASET2	RNASET2	grey60	0.950755
51	C3	C3	grey60	0.949195
108	CYBB	CYBB	grey60	0.947306
251	LY86	LY86	grey60	0.945652
446	TLR7	TLR7	grey60	0.944157
351	PTPN6	PTPN6	grey60	0.943872
16	ALOX5AP	ALOX5AP	grey60	0.943718
28	ARHGAP30	ARHGAP30	grey60	0.942805
406	SLC7A7	SLC7A7	grey60	0.940175
451	TMEM119	TMEM119	grey60	0.939668
229	LILRA2	LILRA2	grey60	0.939533
131	FCER1G	FCER1G	grey60	0.939504
445	TLR6	TLR6	grey60	0.939435
205	IRF5	IRF5	grey60	0.938084
337	PLD4	PLD4	grey60	0.93706
118	DOCK2	DOCK2	grey60	0.936626
294	NCF4	NCF4	grey60	0.936375
348	PTAFR	PTAFR	grey60	0.936025
76	CD74	CD74	grey60	0.935829
404	SLC2A5	SLC2A5	grey60	0.935279
199	IKZF1	IKZF1	grey60	0.935272
177	HLA-DMA	HLA-DMA	grey60	0.934158
215	KCNJ5	KCNJ5	grey60	0.934048
122	EBI3	EBI3	grey60	0.933477
463	TREM2	TREM2	grey60	0.933332
459	TNFAIP8L2	TNFAIP8L2	grey60	0.931442
391	SELPLG	SELPLG	grey60	0.929314
163	GPX1	GPX1	grey60	0.928876
224	LCP1	LCP1	grey60	0.928767
366	RGS10	RGS10	grey60	0.927986
78	CD86	CD86	grey60	0.927436
12	ADORA3	ADORA3	grey60	0.926697
266	MILR1	MILR1	grey60	0.925749
360	RASGRP4	RASGRP4	grey60	0.925314
114	DEF6	DEF6	grey60	0.924875
375	RNASE6	RNASE6	grey60	0.924709
358	RASAL3	RASAL3	grey60	0.924252
172	HCLS1	HCLS1	grey60	0.922445
353	PYCARD	PYCARD	grey60	0.919727
9	ADAP2	ADAP2	grey60	0.918871
85	CLEC7A	CLEC7A	grey60	0.91817
82	CIITA	CIITA	grey60	0.917364
198	IGSF6	IGSF6	grey60	0.916635
107	CYBA	CYBA	grey60	0.915927
400	SIRPB2	SIRPB2	grey60	0.914879
99	CSF3R	CSF3R	grey60	0.913876
112	CYTL1	CYTL1	grey60	0.913299
243	LPAR5	LPAR5	grey60	0.9125
139	FGD2	FGD2	grey60	0.912308
119	DOCK8	DOCK8	grey60	0.912208
282	MS4A7	MS4A7	grey60	0.912121
193	HPGDS	HPGDS	grey60	0.911751
31	ARHGAP9	ARHGAP9	grey60	0.910647
162	GPSM3	GPSM3	grey60	0.91045
137	FCGR3A	FCGR3A	grey60	0.908708
186	HLA-DRA	HLA-DRA	grey60	0.908072
416	SPI1	SPI1	grey60	0.907876
161	GPR34	GPR34	grey60	0.907744
228	LILRA1	LILRA1	grey60	0.906461
448	TMC8	TMC8	grey60	0.905984
207	ITGAL	ITGAL	grey60	0.90446
231	LILRB1	LILRB1	grey60	0.904437
232	LILRB4	LILRB4	grey60	0.904381
452	TMEM156	TMEM156	grey60	0.904282
373	RNASE2	RNASE2	grey60	0.903859
330	PIK3R5	PIK3R5	grey60	0.902977
180	HLA-DPA1	HLA-DPA1	grey60	0.902619
398	SIGLEC8	SIGLEC8	grey60	0.901798
27	ARHGAP27	ARHGAP27	grey60	0.90155
403	SLC1A5	SLC1A5	grey60	0.901086
206	IRF8	IRF8	grey60	0.900052
171	HCK	HCK	grey60	0.89987
425	STAB1	STAB1	grey60	0.898562
203	IL18	IL18	grey60	0.897802
178	HLA-DMB	HLA-DMB	grey60	0.897308
437	TGFBR1	TGFBR1	grey60	0.897234
64	CCR1	CCR1	grey60	0.894549
281	MS4A6A	MS4A6A	grey60	0.89423
430	SUSD3	SUSD3	grey60	0.893817
133	FCGR1A	FCGR1A	grey60	0.892806
181	HLA-DPB1	HLA-DPB1	grey60	0.892795
368	RGS19	RGS19	grey60	0.891503
480	WDFY4	WDFY4	grey60	0.889974
88	CMTM7	CMTM7	grey60	0.889713
3	ABI3	ABI3	grey60	0.889127
41	BIN2	BIN2	grey60	0.887073
8	ADAM28	ADAM28	grey60	0.885182
173	HCST	HCST	grey60	0.883145
286	MYO7A	MYO7A	grey60	0.88217
57	CARD11	CARD11	grey60	0.879722
245	LPCAT2	LPCAT2	grey60	0.878864
396	SIGLEC10	SIGLEC10	grey60	0.878716
334	PLCB2	PLCB2	grey60	0.877421
66	CD14	CD14	grey60	0.876599
142	FGL2	FGL2	grey60	0.875777
227	LHFPL2	LHFPL2	grey60	0.87539
237	LINC01480	LINC01480	grey60	0.875198
86	CLEC9A	CLEC9A	grey60	0.873231
362	RBM47	RBM47	grey60	0.872238
462	TRAF3IP3	TRAF3IP3	grey60	0.870452
384	SAMSN1	SAMSN1	grey60	0.870345
238	LINC01736	LINC01736	grey60	0.869745
367	RGS18	RGS18	grey60	0.869476
104	CX3CR1	CX3CR1	grey60	0.867572
97	CSF2RA	CSF2RA	grey60	0.867045
111	CYTH4	CYTH4	grey60	0.865495
179	HLA-DOA	HLA-DOA	grey60	0.865221
143	FOLR2	FOLR2	grey60	0.86514
136	FCGR2A	FCGR2A	grey60	0.864191
70	CD300LF	CD300LF	grey60	0.863743
109	CYFIP1	CYFIP1	grey60	0.86361
411	SNX20	SNX20	grey60	0.863155
42	BLNK	BLNK	grey60	0.86281
338	PLEK	PLEK	grey60	0.862284
478	VSIG4	VSIG4	grey60	0.860368
274	MPEG1	MPEG1	grey60	0.859716
73	CD4	CD4	grey60	0.857591
134	FCGR1B	FCGR1B	grey60	0.856981
342	PRAM1	PRAM1	grey60	0.854684
456	TMIGD3	TMIGD3	grey60	0.854519
23	APOBR	APOBR	grey60	0.85434
58	CARD9	CARD9	grey60	0.852703
218	KCNQ1	KCNQ1	grey60	0.852158
87	CMKLR1	CMKLR1	grey60	0.850427
187	HLA-DRB1	HLA-DRB1	grey60	0.850178
287	NAGA	NAGA	grey60	0.847749
293	NCF2	NCF2	grey60	0.847454
405	SLC37A2	SLC37A2	grey60	0.846953
190	HMOX1	HMOX1	grey60	0.846271
424	ST6GAL1	ST6GAL1	grey60	0.846032
10	ADCY7	ADCY7	grey60	0.845642
244	LPAR6	LPAR6	grey60	0.845564
209	ITGAX	ITGAX	grey60	0.844697
314	OTULINL	OTULINL	grey60	0.844412
89	CNPY3	CNPY3	grey60	0.844099
226	LGALS9	LGALS9	grey60	0.843591
477	VENTX	VENTX	grey60	0.840225
242	LOXL3	LOXL3	grey60	0.839831
341	PPT1	PPT1	grey60	0.839781
436	TGFB1	TGFB1	grey60	0.837856
19	AOAH	AOAH	grey60	0.837451
387	SCIN	SCIN	grey60	0.837004
138	FERMT3	FERMT3	grey60	0.836384
432	TAGAP	TAGAP	grey60	0.834801
68	CD300A	CD300A	grey60	0.834477
440	TLR1	TLR1	grey60	0.833631
444	TLR5	TLR5	grey60	0.833606
306	NRROS	NRROS	grey60	0.83166
56	CAPG	CAPG	grey60	0.830978
116	DHRS9	DHRS9	grey60	0.83017
441	TLR10	TLR10	grey60	0.829312
147	GAB3	GAB3	grey60	0.828676
329	PIK3AP1	PIK3AP1	grey60	0.828192
15	ALOX5	ALOX5	grey60	0.827829
200	IL10RA	IL10RA	grey60	0.825773
320	P2RY13	P2RY13	grey60	0.82418
32	ARHGDIB	ARHGDIB	grey60	0.821326
297	NINJ1	NINJ1	grey60	0.820072
194	HPSE	HPSE	grey60	0.819056
230	LILRA4	LILRA4	grey60	0.818523
392	SERPINA1	SERPINA1	grey60	0.817927
166	GYPC	GYPC	grey60	0.817333
442	TLR2	TLR2	grey60	0.814794
413	SOCS6	SOCS6	grey60	0.812587
475	VAMP8	VAMP8	grey60	0.81163
128	EVI2B	EVI2B	grey60	0.810804
140	FGD3	FGD3	grey60	0.810208
324	PCED1B	PCED1B	grey60	0.810016
280	MS4A4A	MS4A4A	grey60	0.810004
115	DENND1C	DENND1C	grey60	0.809546
257	MAFB	MAFB	grey60	0.807292
256	MAF	MAF	grey60	0.807034
319	P2RY12	P2RY12	grey60	0.806141
268	MIR223HG	MIR223HG	grey60	0.80549
233	LINC01094	LINC01094	grey60	0.805254
291	NCF1	NCF1	grey60	0.804594
182	HLA-DQA1	HLA-DQA1	grey60	0.803292
283	MSR1	MSR1	grey60	0.80125
483	ZMYND15	ZMYND15	grey60	0.799295
59	CASP1	CASP1	grey60	0.798128
46	C19orf38	C19orf38	grey60	0.798087
106	CXorf21	CXorf21	grey60	0.797384
364	RCSD1	RCSD1	grey60	0.79414
412	SOAT1	SOAT1	grey60	0.793099
361	RB1	RB1	grey60	0.792816
365	REEP4	REEP4	grey60	0.792605
253	LYL1	LYL1	grey60	0.792288
103	CTSZ	CTSZ	grey60	0.791756
247	LRRC25	LRRC25	grey60	0.791689
105	CXCL16	CXCL16	grey60	0.790239
35	ASAH1	ASAH1	grey60	0.787482
101	CTSC	CTSC	grey60	0.786428
246	LPXN	LPXN	grey60	0.784414
241	LINC02712	LINC02712	grey60	0.784188
433	TAL1	TAL1	grey60	0.782563
265	MGAT4A	MGAT4A	grey60	0.781989
98	CSF2RB	CSF2RB	grey60	0.779532
273	MNDA	MNDA	grey60	0.77908
204	INPP5D	INPP5D	grey60	0.776568
352	PTPRC	PTPRC	grey60	0.772208
18	ANKRD22	ANKRD22	grey60	0.77199
24	APOC2	APOC2	grey60	0.768204
30	ARHGAP45	ARHGAP45	grey60	0.766715
22	APOBEC3C	APOBEC3C	grey60	0.765824
252	LY96	LY96	grey60	0.762853
374	RNASE3	RNASE3	grey60	0.761866
261	MARCKS	MARCKS	grey60	0.761411
328	PHYH	PHYH	grey60	0.758884
322	PALD1	PALD1	grey60	0.758523
175	HEXB	HEXB	grey60	0.757571
476	VAV1	VAV1	grey60	0.757307
269	MIR34AHG	MIR34AHG	grey60	0.754705
279	MS4A14	MS4A14	grey60	0.754268
417	SPNS3	SPNS3	grey60	0.75414
141	FGF20	FGF20	grey60	0.753702
144	FPR1	FPR1	grey60	0.753032
95	CREG1	CREG1	grey60	0.75286
135	FCGR1CP	FCGR1CP	grey60	0.751947
304	NPM1P25	NPM1P25	grey60	0.749757
264	MFSD1	MFSD1	grey60	0.749741
399	SIGLEC9	SIGLEC9	grey60	0.748577
201	IL12RB1	IL12RB1	grey60	0.748067
356	RAB3IL1	RAB3IL1	grey60	0.747663
191	HNRNPAB	HNRNPAB	grey60	0.747434
333	PLBD1	PLBD1	grey60	0.745931
254	LYVE1	LYVE1	grey60	0.745648
363	RCN3	RCN3	grey60	0.744673
317	P2RX1	P2RX1	grey60	0.74454
393	SFMBT2	SFMBT2	grey60	0.74446
321	PAICS	PAICS	grey60	0.744075
455	TMIGD2	TMIGD2	grey60	0.743338
124	EIF2AK1	EIF2AK1	grey60	0.743056
150	GAS6-AS1	GAS6-AS1	grey60	0.742205
466	TRIM38	TRIM38	grey60	0.741537
402	SLC17A9	SLC17A9	grey60	0.739612
397	SIGLEC14	SIGLEC14	grey60	0.738492
449	TMEM106A	TMEM106A	grey60	0.737402
157	GPN3	GPN3	grey60	0.737017
29	ARHGAP4	ARHGAP4	grey60	0.7364
471	UCP2	UCP2	grey60	0.735066
26	ARHGAP25	ARHGAP25	grey60	0.734031
153	GLIPR1	GLIPR1	grey60	0.732691
303	NPL	NPL	grey60	0.732248
2	ABCC4	ABCC4	grey60	0.731799
152	GFAP	GFAP	grey60	0.730245
84	CLEC5A	CLEC5A	grey60	0.729339
410	SNRPA	SNRPA	grey60	0.728891
263	MBNL1	MBNL1	grey60	0.728835
145	FPR3	FPR3	grey60	0.726739
240	LINC02381	LINC02381	grey60	0.725535
47	C1orf162	C1orf162	grey60	0.725144
372	RIPK3	RIPK3	grey60	0.723599
132	FCGBP	FCGBP	grey60	0.723494
40	BAX	BAX	grey60	0.723414
91	COL8A2	COL8A2	grey60	0.722539
259	MAN2B1	MAN2B1	grey60	0.717911
332	PLA2G7	PLA2G7	grey60	0.717476
184	HLA-DQB1	HLA-DQB1	grey60	0.715144
21	APLNR	APLNR	grey60	0.713536
407	SLCO2B1	SLCO2B1	grey60	0.712126
148	GAL3ST4	GAL3ST4	grey60	0.709731
429	STXBP2	STXBP2	grey60	0.70921
188	HLA-DRB5	HLA-DRB5	grey60	0.707214
110	CYP2S1	CYP2S1	grey60	0.706996
225	LCP2	LCP2	grey60	0.706786
443	TLR3	TLR3	grey60	0.706699
33	ARL5A	ARL5A	grey60	0.705872
7	ADA2	ADA2	grey60	0.703825
212	ITPRIPL2	ITPRIPL2	grey60	0.701707
307	NUDC	NUDC	grey60	0.70008
149	GALNT1	GALNT1	grey60	0.699365
380	RUNX1	RUNX1	grey60	0.695349
168	HAMP	HAMP	grey60	0.694221
43	BMF	BMF	grey60	0.69293
288	NAGK	NAGK	grey60	0.691415
154	GMFG	GMFG	grey60	0.689798
219	KCTD12	KCTD12	grey60	0.689671
25	ARHGAP15	ARHGAP15	grey60	0.688341
236	LINC01410	LINC01410	grey60	0.687952
213	JAK2	JAK2	grey60	0.687294
11	ADGRE4P	ADGRE4P	grey60	0.687026
308	NUP62	NUP62	grey60	0.684896
39	BATF	BATF	grey60	0.68413
275	MPHOSPH10	MPHOSPH10	grey60	0.683844
310	OLR1	OLR1	grey60	0.683381
164	GSTM4	GSTM4	grey60	0.682656
470	UBA7	UBA7	grey60	0.680519
196	IFI30	IFI30	grey60	0.679988
249	LSP1	LSP1	grey60	0.679855
189	HLA-DRB6	HLA-DRB6	grey60	0.676948
419	SRP68	SRP68	grey60	0.676584
53	C6orf62	C6orf62	grey60	0.676412
464	TREML1	TREML1	grey60	0.674646
69	CD300C	CD300C	grey60	0.673516
158	GPNMB	GPNMB	grey60	0.670373
331	PILRA	PILRA	grey60	0.67032
63	CCDC88B	CCDC88B	grey60	0.668746
276	MRC1	MRC1	grey60	0.668679
248	LSG1	LSG1	grey60	0.668501
1	AANAT	AANAT	grey60	0.668233
5	ACSM5	ACSM5	grey60	0.665628
473	UNC93B1	UNC93B1	grey60	0.664736
465	TRIM34	TRIM34	grey60	0.66362
6	ACY3	ACY3	grey60	0.663573
389	SEC11C	SEC11C	grey60	0.663392
45	C14orf119	C14orf119	grey60	0.662893
79	CEBPA	CEBPA	grey60	0.660833
159	GPR160	GPR160	grey60	0.660081
388	SDHAF2	SDHAF2	grey60	0.657909
211	ITGB2-AS1	ITGB2-AS1	grey60	0.651951
354	PYGL	PYGL	grey60	0.649907
262	MARCO	MARCO	grey60	0.648971
345	PSMD4	PSMD4	grey60	0.64858
83	CLCN5	CLCN5	grey60	0.648381
313	OTOS	OTOS	grey60	0.648001
420	SRP9	SRP9	grey60	0.646175
160	GPR183	GPR183	grey60	0.645832
185	HLA-DQB2	HLA-DQB2	grey60	0.642853
14	AKR1A1	AKR1A1	grey60	0.641747
350	PTPN18	PTPN18	grey60	0.64085
453	TMEM267	TMEM267	grey60	0.639395
4	ACP5	ACP5	grey60	0.638967
277	MROCKI	MROCKI	grey60	0.638518
38	ATP8B4	ATP8B4	grey60	0.637599
55	CAP1	CAP1	grey60	0.636905
130	FBP1	FBP1	grey60	0.636746
61	CCDC58	CCDC58	grey60	0.635107
427	STAT6	STAT6	grey60	0.633401
94	COX7A1	COX7A1	grey60	0.633387
395	SH3TC1	SH3TC1	grey60	0.632859
183	HLA-DQA2	HLA-DQA2	grey60	0.631948
344	PSMC5	PSMC5	grey60	0.630322
267	MIOS	MIOS	grey60	0.629669
468	TXNDC12	TXNDC12	grey60	0.628101
481	WNT5A	WNT5A	grey60	0.626092
309	OLFML3	OLFML3	grey60	0.623189
113	DDX27	DDX27	grey60	0.621252
121	DYRK4	DYRK4	grey60	0.621249
335	PLCD3	PLCD3	grey60	0.62003
401	SLAMF8	SLAMF8	grey60	0.615125
347	PSTPIP1	PSTPIP1	grey60	0.614401
214	KARS1	KARS1	grey60	0.613578
155	GNGT2	GNGT2	grey60	0.612474
100	CTSA	CTSA	grey60	0.612439
467	TSG101	TSG101	grey60	0.611317
439	TKT	TKT	grey60	0.60996
381	RUNX2	RUNX2	grey60	0.609646
220	KLHL6	KLHL6	grey60	0.608934
336	PLCG2	PLCG2	grey60	0.608908
301	NOP14	NOP14	grey60	0.607864
300	NOB1	NOB1	grey60	0.605133
326	PCYT1A	PCYT1A	grey60	0.604619
170	HAX1	HAX1	grey60	0.601619
216	KCNK13	KCNK13	grey60	0.600073
117	DOCK11	DOCK11	grey60	0.600028
255	MACROH2A1	MACROH2A1	grey60	0.598645
377	RNF166	RNF166	grey60	0.594727
65	CCT6A	CCT6A	grey60	0.594366
357	RAC2	RAC2	grey60	0.594233
454	TMIE	TMIE	grey60	0.591608
382	RYR1	RYR1	grey60	0.590746
37	ATP6V1G1	ATP6V1G1	grey60	0.590105
460	TNFSF13B	TNFSF13B	grey60	0.590078
272	MMP2	MMP2	grey60	0.586912
315	OXER1	OXER1	grey60	0.585066
292	NCF1C	NCF1C	grey60	0.584908
239	LINC01909	LINC01909	grey60	0.582827
34	ARMCX6	ARMCX6	grey60	0.582622
340	PPIL3	PPIL3	grey60	0.581891
80	CHEK2	CHEK2	grey60	0.580708
127	ESD	ESD	grey60	0.580129
217	KCNK6	KCNK6	grey60	0.574266
349	PTGS1	PTGS1	grey60	0.571553
202	IL17RA	IL17RA	grey60	0.571397
339	POU2F2	POU2F2	grey60	0.570359
93	COTL1	COTL1	grey60	0.569997
318	P2RX4	P2RX4	grey60	0.569817
379	RUBCNL	RUBCNL	grey60	0.561901
311	OSBPL3	OSBPL3	grey60	0.561447
176	HK3	HK3	grey60	0.560963
195	ID2	ID2	grey60	0.560558
125	ERH	ERH	grey60	0.559017
458	TNFAIP2	TNFAIP2	grey60	0.559016
428	STEAP3	STEAP3	grey60	0.55318
438	THUMPD3	THUMPD3	grey60	0.552708
385	SARNP	SARNP	grey60	0.55163
167	H3P6	H3P6	grey60	0.551415
394	SH3BP1	SH3BP1	grey60	0.547534
355	QPRT	QPRT	grey60	0.542565
447	TM6SF1	TM6SF1	grey60	0.541663
409	SNORA61	SNORA61	grey60	0.54142
359	RASD1	RASD1	grey60	0.536223
36	ATIC	ATIC	grey60	0.526487
151	GBP5	GBP5	grey60	0.522528
289	NAPSB	NAPSB	grey60	0.51904
418	SRGAP2	SRGAP2	grey60	0.515252
260	MAP4K1	MAP4K1	grey60	0.512542
484	ZNF124	ZNF124	grey60	0.505795
414	SP140	SP140	grey60	0.501929
235	LINC01176	LINC01176	grey60	0.500779
54	CABP4	CABP4	grey60	0.500685
370	RIOK2	RIOK2	grey60	0.499291
120	DOK3	DOK3	grey60	0.498075
123	EBPL	EBPL	grey60	0.497523
295	NCK1-DT	NCK1-DT	grey60	0.496443
290	NCBP2	NCBP2	grey60	0.496138
305	NRBP1	NRBP1	grey60	0.492237
423	ST3GAL6	ST3GAL6	grey60	0.486972
472	UFD1	UFD1	grey60	0.486685
284	MUC7	MUC7	grey60	0.484807
126	ERMAP	ERMAP	grey60	0.480788
129	FASTKD5	FASTKD5	grey60	0.480483
81	CHST11	CHST11	grey60	0.477191
270	MIR503HG	MIR503HG	grey60	0.475709
312	OSGIN2	OSGIN2	grey60	0.475295
421	SSB	SSB	grey60	0.464751
234	LINC01160	LINC01160	grey60	0.46274
327	PGAM1P8	PGAM1P8	grey60	0.461988
408	SMARCB1	SMARCB1	grey60	0.459278
371	RIOX2	RIOX2	grey60	0.458465
390	SEC61B	SEC61B	grey60	0.458209
278	MRPL39	MRPL39	grey60	0.457702
17	AMZ2	AMZ2	grey60	0.45081
422	ST14	ST14	grey60	0.444115
62	CCDC59	CCDC59	grey60	0.442051
299	NIT1	NIT1	grey60	0.441063
343	PRDX3	PRDX3	grey60	0.431823
60	CATIP-AS1	CATIP-AS1	grey60	0.422367
346	PSMD6	PSMD6	grey60	0.419881
298	NIPSNAP2	NIPSNAP2	grey60	0.413514
434	TBCA	TBCA	grey60	0.41171
415	SPATA20	SPATA20	grey60	0.402711
92	COPS6	COPS6	grey60	0.37324
383	SAAL1	SAAL1	grey60	0.359267
258	MAGOH	MAGOH	grey60	0.348282
485	ZNF526	ZNF526	grey60	0.345672
302	NOP2	NOP2	grey60	0.345497
486	ZNF880	ZNF880	grey60	0.33852
165	GUCA1B	GUCA1B	grey60	0.337815
174	HELQ	HELQ	grey60	0.330687
378	RPS4Y1	RPS4Y1	grey60	0.327676
90	CNTD1	CNTD1	grey60	0.319049
450	TMEM107	TMEM107	grey60	0.316721
457	TMSB4XP2	TMSB4XP2	grey60	0.31187
316	OXT	OXT	grey60	0.295301
192	HP	HP	grey60	0.293022
426	STAC3	STAC3	grey60	0.290254
461	TNNI2	TNNI2	grey60	0.286356
482	ZDHHC6	ZDHHC6	grey60	0.280698
156	GNMT	GNMT	grey60	0.264992
474	USP32P2	USP32P2	grey60	0.263191
197	IGKJ1	IGKJ1	grey60	0.245765
271	MIR631	MIR631	grey60	0.245627
67	CD2BP2-DT	CD2BP2-DT	grey60	0.222759
