## Supplementary Table 17 for "Genetic variation associated with human longevity and Alzheimer’s disease risk act through microglia and oligodendrocyte cross-talk"

### Sheet: Supplementary Table 17 Human hi
	ensgene	name	module	mm
154	CNTN2	CNTN2	saddlebrown	0.9879
630	PSEN1	PSEN1	saddlebrown	0.984088
860	TTYH2	TTYH2	saddlebrown	0.98236
271	FAXDC2	FAXDC2	saddlebrown	0.982077
242	ENPP2	ENPP2	saddlebrown	0.982019
245	ERBB3	ERBB3	saddlebrown	0.981537
291	FRMD4B	FRMD4B	saddlebrown	0.981157
811	TMC7	TMC7	saddlebrown	0.980262
378	JAM3	JAM3	saddlebrown	0.979605
904	ZDHHC9	ZDHHC9	saddlebrown	0.979321
234	EFS	EFS	saddlebrown	0.979068
481	MOG	MOG	saddlebrown	0.97902
591	PLEKHG3	PLEKHG3	saddlebrown	0.978264
499	MYO1D	MYO1D	saddlebrown	0.978221
714	SLC12A2	SLC12A2	saddlebrown	0.977889
627	PRRG1	PRRG1	saddlebrown	0.976914
503	MYRF	MYRF	saddlebrown	0.976037
693	SEMA6A	SEMA6A	saddlebrown	0.975816
152	CNP	CNP	saddlebrown	0.975701
732	SLC44A1	SLC44A1	saddlebrown	0.975443
155	COL4A5	COL4A5	saddlebrown	0.975386
258	FAM124A	FAM124A	saddlebrown	0.974761
396	KLHL32	KLHL32	saddlebrown	0.973482
809	TJAP1	TJAP1	saddlebrown	0.972754
143	CLDN11	CLDN11	saddlebrown	0.972231
711	SIRT2	SIRT2	saddlebrown	0.97221
480	MOB3B	MOB3B	saddlebrown	0.97217
655	RBPJ	RBPJ	saddlebrown	0.972133
667	RNASE1	RNASE1	saddlebrown	0.971983
263	FAM222A	FAM222A	saddlebrown	0.971908
662	RFFL	RFFL	saddlebrown	0.971308
183	CYTH1	CYTH1	saddlebrown	0.971045
439	LLGL1	LLGL1	saddlebrown	0.970899
835	TMTC2	TMTC2	saddlebrown	0.970811
753	SOX2-OT	SOX2-OT	saddlebrown	0.970707
670	RNF13	RNF13	saddlebrown	0.970505
589	PLD1	PLD1	saddlebrown	0.969923
437	LIPE	LIPE	saddlebrown	0.969843
560	PCSK6	PCSK6	saddlebrown	0.969715
144	CLDND1	CLDND1	saddlebrown	0.96885
257	FAM107B	FAM107B	saddlebrown	0.968549
640	PXK	PXK	saddlebrown	0.968524
512	NCBP3	NCBP3	saddlebrown	0.968234
818	TMEM144	TMEM144	saddlebrown	0.968176
189	DBNDD2	DBNDD2	saddlebrown	0.967926
707	SH3TC2	SH3TC2	saddlebrown	0.96781
713	SLAIN1	SLAIN1	saddlebrown	0.967762
593	PLEKHH1	PLEKHH1	saddlebrown	0.967516
121	CDK18	CDK18	saddlebrown	0.967459
398	KLK6	KLK6	saddlebrown	0.966912
282	FGFR2	FGFR2	saddlebrown	0.966735
237	ELOVL1	ELOVL1	saddlebrown	0.966472
253	FA2H	FA2H	saddlebrown	0.9663
828	TMEM63A	TMEM63A	saddlebrown	0.966152
882	VEZF1	VEZF1	saddlebrown	0.963811
4	ABHD17B	ABHD17B	saddlebrown	0.963338
81	C10orf90	C10orf90	saddlebrown	0.962756
553	PAQR4	PAQR4	saddlebrown	0.962574
769	ST18	ST18	saddlebrown	0.962076
686	SCARB2	SCARB2	saddlebrown	0.961793
659	REEP3	REEP3	saddlebrown	0.961458
733	SLC45A3	SLC45A3	saddlebrown	0.96142
812	TMCC3	TMCC3	saddlebrown	0.961313
531	NPC1	NPC1	saddlebrown	0.961276
580	PIGU	PIGU	saddlebrown	0.961107
319	GPR37	GPR37	saddlebrown	0.960443
349	HPN	HPN	saddlebrown	0.960137
115	CDC42EP1	CDC42EP1	saddlebrown	0.959972
849	TRIM59	TRIM59	saddlebrown	0.959523
830	TMEM87A	TMEM87A	saddlebrown	0.958953
692	SEMA4D	SEMA4D	saddlebrown	0.958832
562	PDE1C	PDE1C	saddlebrown	0.958759
293	FRYL	FRYL	saddlebrown	0.958755
472	MINDY1	MINDY1	saddlebrown	0.958701
3	ABCA2	ABCA2	saddlebrown	0.958685
778	STXBP3	STXBP3	saddlebrown	0.958603
722	SLC25A13	SLC25A13	saddlebrown	0.958183
803	TF	TF	saddlebrown	0.957812
217	DOCK5	DOCK5	saddlebrown	0.95767
682	RTKN	RTKN	saddlebrown	0.957457
601	PMP22	PMP22	saddlebrown	0.957422
124	CDR2L	CDR2L	saddlebrown	0.956916
130	CERS2	CERS2	saddlebrown	0.956842
594	PLLP	PLLP	saddlebrown	0.95636
32	AMOTL2	AMOTL2	saddlebrown	0.955942
524	NINJ2	NINJ2	saddlebrown	0.955877
356	HSPA2	HSPA2	saddlebrown	0.955382
742	SLF2	SLF2	saddlebrown	0.954733
132	CHADL	CHADL	saddlebrown	0.954672
454	MAG	MAG	saddlebrown	0.954665
790	TBC1D12	TBC1D12	saddlebrown	0.954586
804	TFEB	TFEB	saddlebrown	0.954361
457	MAN2A1	MAN2A1	saddlebrown	0.953932
916	ZNF536	ZNF536	saddlebrown	0.95384
286	FNBP1	FNBP1	saddlebrown	0.953797
298	GAB1	GAB1	saddlebrown	0.95356
236	ELF2	ELF2	saddlebrown	0.95344
698	SEPTIN8	SEPTIN8	saddlebrown	0.953333
600	PLXNB3	PLXNB3	saddlebrown	0.953235
622	PRKCQ	PRKCQ	saddlebrown	0.952827
571	PHLDB1	PHLDB1	saddlebrown	0.952347
167	CREB5	CREB5	saddlebrown	0.951954
137	CHTOP	CHTOP	saddlebrown	0.951293
110	CD22	CD22	saddlebrown	0.95128
872	UGT8	UGT8	saddlebrown	0.951275
249	EVI2A	EVI2A	saddlebrown	0.951236
311	GJB1	GJB1	saddlebrown	0.951127
96	CADM4	CADM4	saddlebrown	0.951084
842	TPRN	TPRN	saddlebrown	0.951081
762	SPTLC2	SPTLC2	saddlebrown	0.950878
99	CAPN3	CAPN3	saddlebrown	0.950837
625	PRR18	PRR18	saddlebrown	0.950779
289	FOLH1	FOLH1	saddlebrown	0.950621
892	WHRN	WHRN	saddlebrown	0.950562
284	FMNL2	FMNL2	saddlebrown	0.950249
247	ERMN	ERMN	saddlebrown	0.950104
623	PRKCQ-AS1	PRKCQ-AS1	saddlebrown	0.950002
275	FCHO1	FCHO1	saddlebrown	0.949845
88	C21orf91	C21orf91	saddlebrown	0.949806
784	SYNJ2	SYNJ2	saddlebrown	0.94939
749	SNX1	SNX1	saddlebrown	0.949362
267	FAM53B	FAM53B	saddlebrown	0.94923
515	NDE1	NDE1	saddlebrown	0.949217
411	LGR5	LGR5	saddlebrown	0.949209
436	LIPA	LIPA	saddlebrown	0.949163
408	LDLRAP1	LDLRAP1	saddlebrown	0.949128
564	PDE8A	PDE8A	saddlebrown	0.949018
229	DYNC1I2	DYNC1I2	saddlebrown	0.948739
300	GALC	GALC	saddlebrown	0.948723
201	DICER1	DICER1	saddlebrown	0.948611
320	GPR62	GPR62	saddlebrown	0.947772
455	MAL	MAL	saddlebrown	0.947598
332	HAPLN2	HAPLN2	saddlebrown	0.947568
754	SOX8	SOX8	saddlebrown	0.947531
536	NUMA1	NUMA1	saddlebrown	0.947436
461	MAP7	MAP7	saddlebrown	0.947434
62	ATP10B	ATP10B	saddlebrown	0.947167
626	PRR5L	PRR5L	saddlebrown	0.946735
148	CNDP1	CNDP1	saddlebrown	0.946512
316	GLTP	GLTP	saddlebrown	0.946157
462	MARCKSL1	MARCKSL1	saddlebrown	0.946063
690	SEMA3B	SEMA3B	saddlebrown	0.946021
204	DIP2B	DIP2B	saddlebrown	0.945854
147	CMTM5	CMTM5	saddlebrown	0.945777
666	RHOU	RHOU	saddlebrown	0.945609
634	PTMA	PTMA	saddlebrown	0.945406
734	SLC48A1	SLC48A1	saddlebrown	0.945191
661	RFC1	RFC1	saddlebrown	0.945112
445	LRP2	LRP2	saddlebrown	0.944859
290	FOXN2	FOXN2	saddlebrown	0.944802
785	SYPL1	SYPL1	saddlebrown	0.944236
846	TRAFD1	TRAFD1	saddlebrown	0.943328
726	SLC31A2	SLC31A2	saddlebrown	0.943324
526	NIPAL4	NIPAL4	saddlebrown	0.943126
810	TMC6	TMC6	saddlebrown	0.942776
391	KIAA1755	KIAA1755	saddlebrown	0.94252
52	ARHGAP23	ARHGAP23	saddlebrown	0.942349
823	TMEM235	TMEM235	saddlebrown	0.942149
827	TMEM59	TMEM59	saddlebrown	0.941899
620	PREX1	PREX1	saddlebrown	0.941785
493	MTUS1	MTUS1	saddlebrown	0.941483
483	MOSPD2	MOSPD2	saddlebrown	0.941439
142	CLCA4	CLCA4	saddlebrown	0.941389
870	UFL1	UFL1	saddlebrown	0.941142
636	PTPRD	PTPRD	saddlebrown	0.941129
896	XPC	XPC	saddlebrown	0.940296
735	SLC4A2	SLC4A2	saddlebrown	0.940288
674	RNH1	RNH1	saddlebrown	0.940283
156	COL9A2	COL9A2	saddlebrown	0.940231
334	HAUS5	HAUS5	saddlebrown	0.940211
624	PRKCSH	PRKCSH	saddlebrown	0.94021
719	SLC22A15	SLC22A15	saddlebrown	0.940153
134	CHD7	CHD7	saddlebrown	0.939828
376	ITGA2	ITGA2	saddlebrown	0.939495
476	MKRN3	MKRN3	saddlebrown	0.939413
855	TSPAN15	TSPAN15	saddlebrown	0.939288
372	IPO13	IPO13	saddlebrown	0.939046
760	SPOCK3	SPOCK3	saddlebrown	0.939017
248	ERMP1	ERMP1	saddlebrown	0.938946
851	TRMT13	TRMT13	saddlebrown	0.938921
873	UNC5B	UNC5B	saddlebrown	0.938793
502	MYO9B	MYO9B	saddlebrown	0.938389
55	ARID4B	ARID4B	saddlebrown	0.938375
489	MTMR10	MTMR10	saddlebrown	0.938321
299	GAL3ST1	GAL3ST1	saddlebrown	0.93826
331	HAGLR	HAGLR	saddlebrown	0.937934
708	SHC4	SHC4	saddlebrown	0.937753
783	SYNE3	SYNE3	saddlebrown	0.937592
697	SEPTIN10	SEPTIN10	saddlebrown	0.937575
740	SLC6A9	SLC6A9	saddlebrown	0.937124
402	LAMP1	LAMP1	saddlebrown	0.937098
648	RASGRP3	RASGRP3	saddlebrown	0.936918
180	CYP27A1	CYP27A1	saddlebrown	0.936897
665	RHOG	RHOG	saddlebrown	0.93677
458	MAN2A2	MAN2A2	saddlebrown	0.93656
546	OSBPL9	OSBPL9	saddlebrown	0.936539
205	DIPK2A	DIPK2A	saddlebrown	0.936318
709	SHROOM4	SHROOM4	saddlebrown	0.936291
416	LINC00639	LINC00639	saddlebrown	0.936251
816	TMEM125	TMEM125	saddlebrown	0.935979
50	ARAP2	ARAP2	saddlebrown	0.935955
46	APBB2	APBB2	saddlebrown	0.9356
819	TMEM165	TMEM165	saddlebrown	0.935008
621	PRIMA1	PRIMA1	saddlebrown	0.934979
212	DNAJB2	DNAJB2	saddlebrown	0.93476
581	PIK3C2B	PIK3C2B	saddlebrown	0.934758
312	GJC2	GJC2	saddlebrown	0.934416
710	SILC1	SILC1	saddlebrown	0.934344
832	TMEM98	TMEM98	saddlebrown	0.934337
278	FEZ1	FEZ1	saddlebrown	0.934284
494	MVB12B	MVB12B	saddlebrown	0.933935
211	DNAH17	DNAH17	saddlebrown	0.933568
837	TNRC6C-AS1	TNRC6C-AS1	saddlebrown	0.933334
595	PLP1	PLP1	saddlebrown	0.933246
400	L3MBTL2-AS1	L3MBTL2-AS1	saddlebrown	0.932929
136	CHRAC1	CHRAC1	saddlebrown	0.932832
145	CLMN	CLMN	saddlebrown	0.932137
216	DNM2	DNM2	saddlebrown	0.931675
669	RNF125	RNF125	saddlebrown	0.931546
131	CFL2	CFL2	saddlebrown	0.931521
43	ANLN	ANLN	saddlebrown	0.931333
243	ENPP4	ENPP4	saddlebrown	0.931225
392	KIF13B	KIF13B	saddlebrown	0.931125
295	FUT8	FUT8	saddlebrown	0.931063
843	TPTEP1	TPTEP1	saddlebrown	0.930895
582	PIP4K2A	PIP4K2A	saddlebrown	0.930853
791	TBC1D15	TBC1D15	saddlebrown	0.930241
219	DPF2	DPF2	saddlebrown	0.929972
781	SUN2	SUN2	saddlebrown	0.92979
431	LINC01978	LINC01978	saddlebrown	0.929707
464	MAU2	MAU2	saddlebrown	0.929649
596	PLPP2	PLPP2	saddlebrown	0.929547
47	APH1B	APH1B	saddlebrown	0.929543
514	NCSTN	NCSTN	saddlebrown	0.929223
450	LSS	LSS	saddlebrown	0.929116
233	EFHD1	EFHD1	saddlebrown	0.92904
101	CARNS1	CARNS1	saddlebrown	0.929025
374	ITCH	ITCH	saddlebrown	0.929002
529	NKX2-2	NKX2-2	saddlebrown	0.928974
691	SEMA4C	SEMA4C	saddlebrown	0.928933
771	ST3GAL5-AS1	ST3GAL5-AS1	saddlebrown	0.928853
226	DUSP10	DUSP10	saddlebrown	0.928711
836	TMTC4	TMTC4	saddlebrown	0.928408
584	PLAAT3	PLAAT3	saddlebrown	0.927823
649	RASSF2	RASSF2	saddlebrown	0.927457
727	SLC35A5	SLC35A5	saddlebrown	0.927004
500	MYO1E	MYO1E	saddlebrown	0.926889
501	MYO6	MYO6	saddlebrown	0.926651
689	SECISBP2L	SECISBP2L	saddlebrown	0.925514
491	MTRR	MTRR	saddlebrown	0.925479
103	CBR1	CBR1	saddlebrown	0.925363
459	MAP4K5	MAP4K5	saddlebrown	0.924977
699	SERINC5	SERINC5	saddlebrown	0.924952
664	RHBDL2	RHBDL2	saddlebrown	0.924704
795	TCP11L2	TCP11L2	saddlebrown	0.924483
37	ANKRD13A	ANKRD13A	saddlebrown	0.9243
548	PACC1	PACC1	saddlebrown	0.924159
75	BOK	BOK	saddlebrown	0.924016
2	AATK	AATK	saddlebrown	0.923568
530	NKX6-2	NKX6-2	saddlebrown	0.923353
716	SLC13A3	SLC13A3	saddlebrown	0.923101
521	NFIX	NFIX	saddlebrown	0.922961
756	SPATA6	SPATA6	saddlebrown	0.9229
122	CDK19	CDK19	saddlebrown	0.922841
652	RBM22	RBM22	saddlebrown	0.922679
685	SAR1B	SAR1B	saddlebrown	0.922434
355	HSD17B4	HSD17B4	saddlebrown	0.922182
878	USP40	USP40	saddlebrown	0.922133
893	WIPF1	WIPF1	saddlebrown	0.922035
914	ZNF397	ZNF397	saddlebrown	0.921957
599	PLXNB1	PLXNB1	saddlebrown	0.921949
89	C2orf68	C2orf68	saddlebrown	0.921917
164	CPOX	CPOX	saddlebrown	0.921457
706	SH3D19	SH3D19	saddlebrown	0.921344
598	PLS3	PLS3	saddlebrown	0.921216
798	TESK2	TESK2	saddlebrown	0.921136
108	CCNE2	CCNE2	saddlebrown	0.921082
241	ENDOD1	ENDOD1	saddlebrown	0.920535
453	LZTS2	LZTS2	saddlebrown	0.920395
113	CDC14B	CDC14B	saddlebrown	0.920164
511	NCAPD2	NCAPD2	saddlebrown	0.919817
702	SFT2D1	SFT2D1	saddlebrown	0.919607
210	DMRT2	DMRT2	saddlebrown	0.919539
165	CPPED1	CPPED1	saddlebrown	0.918939
138	CILK1	CILK1	saddlebrown	0.918832
292	FRMD5	FRMD5	saddlebrown	0.918598
53	ARHGEF1	ARHGEF1	saddlebrown	0.918508
434	LINC02473	LINC02473	saddlebrown	0.918326
899	YPEL2	YPEL2	saddlebrown	0.918306
881	VAMP3	VAMP3	saddlebrown	0.918067
31	AMD1	AMD1	saddlebrown	0.917832
438	LITAF	LITAF	saddlebrown	0.917448
748	SNW1	SNW1	saddlebrown	0.916914
371	IP6K3	IP6K3	saddlebrown	0.916877
602	PNPT1	PNPT1	saddlebrown	0.91684
766	SRRM1	SRRM1	saddlebrown	0.916657
21	AFMID	AFMID	saddlebrown	0.916534
720	SLC22A23	SLC22A23	saddlebrown	0.916361
460	MAP6D1	MAP6D1	saddlebrown	0.916353
321	GRHPR	GRHPR	saddlebrown	0.916328
607	POLK	POLK	saddlebrown	0.916225
129	CERCAM	CERCAM	saddlebrown	0.915646
577	PIEZO2	PIEZO2	saddlebrown	0.915437
394	KIZ	KIZ	saddlebrown	0.915392
287	FNTA	FNTA	saddlebrown	0.915323
406	LDB3	LDB3	saddlebrown	0.915191
575	PIAS4	PIAS4	saddlebrown	0.915015
484	MPDZ	MPDZ	saddlebrown	0.914784
235	EIF2D	EIF2D	saddlebrown	0.913794
777	STRN	STRN	saddlebrown	0.913077
123	CDK5RAP2	CDK5RAP2	saddlebrown	0.91277
737	SLC5A11	SLC5A11	saddlebrown	0.912606
407	LDLRAD4	LDLRAD4	saddlebrown	0.91221
615	PPP1R14A	PPP1R14A	saddlebrown	0.912205
508	NASP	NASP	saddlebrown	0.912042
440	LLGL2	LLGL2	saddlebrown	0.911861
576	PIDD1	PIDD1	saddlebrown	0.911602
705	SH3BP4	SH3BP4	saddlebrown	0.911583
302	GALNT7	GALNT7	saddlebrown	0.910902
51	ARHGAP21	ARHGAP21	saddlebrown	0.910013
788	TARDBP	TARDBP	saddlebrown	0.909986
28	ALCAM	ALCAM	saddlebrown	0.909527
910	ZNF146	ZNF146	saddlebrown	0.909026
344	HNRNPA2B1	HNRNPA2B1	saddlebrown	0.908555
95	CA14	CA14	saddlebrown	0.908406
59	ASPA	ASPA	saddlebrown	0.908403
45	ANXA9	ANXA9	saddlebrown	0.908317
718	SLC20A2	SLC20A2	saddlebrown	0.908181
703	SGK2	SGK2	saddlebrown	0.907961
259	FAM13C	FAM13C	saddlebrown	0.90784
554	PAXBP1	PAXBP1	saddlebrown	0.907442
603	POC1B	POC1B	saddlebrown	0.907389
807	TIAF1	TIAF1	saddlebrown	0.907348
429	LINC01630	LINC01630	saddlebrown	0.906974
859	TTLL7	TTLL7	saddlebrown	0.906572
410	LGI3	LGI3	saddlebrown	0.906401
632	PTK2	PTK2	saddlebrown	0.906371
360	IGSF11	IGSF11	saddlebrown	0.906199
409	LGALS3BP	LGALS3BP	saddlebrown	0.90619
171	CTNS	CTNS	saddlebrown	0.906118
715	SLC12A9	SLC12A9	saddlebrown	0.906005
725	SLC26A9	SLC26A9	saddlebrown	0.90591
741	SLCO3A1	SLCO3A1	saddlebrown	0.905621
98	CAPN13	CAPN13	saddlebrown	0.905527
466	MDM2	MDM2	saddlebrown	0.905432
542	OLIG2	OLIG2	saddlebrown	0.905357
695	SENP7	SENP7	saddlebrown	0.905307
628	PRTFDC1	PRTFDC1	saddlebrown	0.905246
405	LAYN	LAYN	saddlebrown	0.904977
200	DHX40	DHX40	saddlebrown	0.904712
288	FNTB	FNTB	saddlebrown	0.904198
696	SEPSECS	SEPSECS	saddlebrown	0.903779
486	MSH6	MSH6	saddlebrown	0.903376
644	QDPR	QDPR	saddlebrown	0.902794
18	ADCY10P1	ADCY10P1	saddlebrown	0.902688
829	TMEM64	TMEM64	saddlebrown	0.902438
908	ZKSCAN1	ZKSCAN1	saddlebrown	0.902393
73	BCOR	BCOR	saddlebrown	0.902373
841	TPPP3	TPPP3	saddlebrown	0.902255
492	MTSS1	MTSS1	saddlebrown	0.902211
25	AIDAP2	AIDAP2	saddlebrown	0.902144
57	ARIH2	ARIH2	saddlebrown	0.901635
447	LRRC63	LRRC63	saddlebrown	0.901536
168	CRTC3	CRTC3	saddlebrown	0.901379
487	MTFR1	MTFR1	saddlebrown	0.901253
68	BAMBI	BAMBI	saddlebrown	0.900987
239	EMC2	EMC2	saddlebrown	0.900987
116	CDC42EP2	CDC42EP2	saddlebrown	0.900667
797	TENT2	TENT2	saddlebrown	0.900654
250	EVI5	EVI5	saddlebrown	0.900287
877	USP16	USP16	saddlebrown	0.899887
366	INPP1	INPP1	saddlebrown	0.899883
66	BACE1	BACE1	saddlebrown	0.899853
556	PCBP4	PCBP4	saddlebrown	0.899601
510	NCAM1	NCAM1	saddlebrown	0.89917
441	LMBRD1	LMBRD1	saddlebrown	0.898934
569	PHIP	PHIP	saddlebrown	0.898926
224	DST	DST	saddlebrown	0.898755
10	ACSS2	ACSS2	saddlebrown	0.898747
193	DDX18	DDX18	saddlebrown	0.898671
368	INTS13	INTS13	saddlebrown	0.898634
388	KIAA0355	KIAA0355	saddlebrown	0.898468
900	ZBED3	ZBED3	saddlebrown	0.898088
86	C18orf54	C18orf54	saddlebrown	0.897888
443	LRATD2	LRATD2	saddlebrown	0.897729
244	ENPP6	ENPP6	saddlebrown	0.897705
539	NXPE3	NXPE3	saddlebrown	0.897634
343	HNRNPA1	HNRNPA1	saddlebrown	0.897528
671	RNF138	RNF138	saddlebrown	0.897211
426	LINC01445	LINC01445	saddlebrown	0.897201
583	PKD2	PKD2	saddlebrown	0.897152
672	RNF220	RNF220	saddlebrown	0.897106
578	PIGN	PIGN	saddlebrown	0.897065
516	NDRG1	NDRG1	saddlebrown	0.896835
688	SCD	SCD	saddlebrown	0.896811
7	ABTB2	ABTB2	saddlebrown	0.896744
728	SLC35B2	SLC35B2	saddlebrown	0.896447
231	EDIL3	EDIL3	saddlebrown	0.896334
543	OMG	OMG	saddlebrown	0.896279
808	TIAL1	TIAL1	saddlebrown	0.896029
852	TRPM6	TRPM6	saddlebrown	0.895855
338	HHATL-AS1	HHATL-AS1	saddlebrown	0.895543
787	TALDO1	TALDO1	saddlebrown	0.895507
220	DPYD	DPYD	saddlebrown	0.8954
629	PRUNE2	PRUNE2	saddlebrown	0.895325
745	SMIM6	SMIM6	saddlebrown	0.894653
345	HNRNPA3	HNRNPA3	saddlebrown	0.894509
550	PADI2	PADI2	saddlebrown	0.894387
821	TMEM198B	TMEM198B	saddlebrown	0.894266
133	CHD1L	CHD1L	saddlebrown	0.893971
518	NEK3	NEK3	saddlebrown	0.893841
613	POU2AF1	POU2AF1	saddlebrown	0.893795
738	SLC66A3	SLC66A3	saddlebrown	0.893701
540	OFD1	OFD1	saddlebrown	0.893349
186	DAAM2-AS1	DAAM2-AS1	saddlebrown	0.893116
645	RAB33A	RAB33A	saddlebrown	0.893088
838	TOP2B	TOP2B	saddlebrown	0.892991
377	IWS1	IWS1	saddlebrown	0.892905
507	NACAD	NACAD	saddlebrown	0.892866
513	NCL	NCL	saddlebrown	0.892824
34	ANAPC5	ANAPC5	saddlebrown	0.892817
206	DIXDC1	DIXDC1	saddlebrown	0.892417
495	MYBL1	MYBL1	saddlebrown	0.892321
367	INSYN2B	INSYN2B	saddlebrown	0.891742
496	MYLIP	MYLIP	saddlebrown	0.891405
385	KCNJ2-AS1	KCNJ2-AS1	saddlebrown	0.891163
547	OSGEPL1	OSGEPL1	saddlebrown	0.890882
308	GCLC	GCLC	saddlebrown	0.890814
74	BEST1	BEST1	saddlebrown	0.890709
414	LIMCH1	LIMCH1	saddlebrown	0.890674
252	EXOSC8	EXOSC8	saddlebrown	0.89058
887	VWA1	VWA1	saddlebrown	0.890249
789	TARS3	TARS3	saddlebrown	0.890172
694	SEMA6A-AS1	SEMA6A-AS1	saddlebrown	0.890053
49	APOD	APOD	saddlebrown	0.889552
69	BAZ2B	BAZ2B	saddlebrown	0.889141
551	PAF1	PAF1	saddlebrown	0.887564
657	RCBTB1	RCBTB1	saddlebrown	0.886901
5	ABL1	ABL1	saddlebrown	0.886665
350	HPN-AS1	HPN-AS1	saddlebrown	0.886396
135	CHKA	CHKA	saddlebrown	0.886326
77	BRCA1	BRCA1	saddlebrown	0.886277
541	OLIG1	OLIG1	saddlebrown	0.885999
886	VPS54	VPS54	saddlebrown	0.885847
446	LRP6	LRP6	saddlebrown	0.885759
97	CAHM	CAHM	saddlebrown	0.884464
87	C1GALT1	C1GALT1	saddlebrown	0.884346
544	OPALIN	OPALIN	saddlebrown	0.884182
805	THBS2	THBS2	saddlebrown	0.883954
490	MTMR2	MTMR2	saddlebrown	0.883785
269	FAM76B	FAM76B	saddlebrown	0.883724
428	LINC01608	LINC01608	saddlebrown	0.883572
867	UBIAD1	UBIAD1	saddlebrown	0.883557
318	GPIHBP1	GPIHBP1	saddlebrown	0.882376
814	TMED7	TMED7	saddlebrown	0.882146
663	RGS3	RGS3	saddlebrown	0.881995
54	ARHGEF2	ARHGEF2	saddlebrown	0.881314
109	CCNI2	CCNI2	saddlebrown	0.881193
588	PLCL1	PLCL1	saddlebrown	0.881016
359	IFT88	IFT88	saddlebrown	0.880343
166	CRB2	CRB2	saddlebrown	0.880284
770	ST3GAL4	ST3GAL4	saddlebrown	0.880169
611	POMT2	POMT2	saddlebrown	0.880136
498	MYO15B	MYO15B	saddlebrown	0.880087
36	ANKRD10	ANKRD10	saddlebrown	0.879759
465	MBNL2	MBNL2	saddlebrown	0.879671
187	DAPK2	DAPK2	saddlebrown	0.879628
83	C11orf71	C11orf71	saddlebrown	0.879482
676	RPS10P7	RPS10P7	saddlebrown	0.879268
744	SMIM5	SMIM5	saddlebrown	0.879153
9	ACSL1	ACSL1	saddlebrown	0.879031
326	GTF2IRD2B	GTF2IRD2B	saddlebrown	0.879019
907	ZFYVE16	ZFYVE16	saddlebrown	0.878728
270	FANCL	FANCL	saddlebrown	0.878695
864	UAP1L1	UAP1L1	saddlebrown	0.878666
534	NT5DC1	NT5DC1	saddlebrown	0.878182
191	DCBLD2	DCBLD2	saddlebrown	0.87799
794	TCHP	TCHP	saddlebrown	0.877667
449	LRRFIP2	LRRFIP2	saddlebrown	0.877586
701	SFR1	SFR1	saddlebrown	0.877288
393	KIF6	KIF6	saddlebrown	0.876974
238	EMC10	EMC10	saddlebrown	0.876945
774	STARD9	STARD9	saddlebrown	0.876904
228	DVL2	DVL2	saddlebrown	0.876467
158	COLGALT2	COLGALT2	saddlebrown	0.876236
157	COL9A3	COL9A3	saddlebrown	0.875584
767	SSH3	SSH3	saddlebrown	0.875571
684	SAP30-DT	SAP30-DT	saddlebrown	0.87556
479	MLH3	MLH3	saddlebrown	0.87512
317	GNAI1	GNAI1	saddlebrown	0.875071
141	CLASRP	CLASRP	saddlebrown	0.874369
730	SLC35D2	SLC35D2	saddlebrown	0.87434
323	GSN-AS1	GSN-AS1	saddlebrown	0.874278
883	VMAC	VMAC	saddlebrown	0.874057
386	KDM6A	KDM6A	saddlebrown	0.873957
920	ZNF664	ZNF664	saddlebrown	0.873147
885	VPS35L	VPS35L	saddlebrown	0.872664
397	KLHL4	KLHL4	saddlebrown	0.872373
831	TMEM88B	TMEM88B	saddlebrown	0.872291
470	MFSD14A	MFSD14A	saddlebrown	0.872167
348	HOXD1	HOXD1	saddlebrown	0.871864
327	GTF3C5	GTF3C5	saddlebrown	0.871776
93	C5orf64	C5orf64	saddlebrown	0.871744
752	SOGA1	SOGA1	saddlebrown	0.870968
223	DSEL	DSEL	saddlebrown	0.870785
330	H4C5	H4C5	saddlebrown	0.870493
485	MSANTD2	MSANTD2	saddlebrown	0.870213
33	AMPD3	AMPD3	saddlebrown	0.870095
412	LIG1	LIG1	saddlebrown	0.869099
222	DPYSL5	DPYSL5	saddlebrown	0.869003
700	SESTD1	SESTD1	saddlebrown	0.868211
172	CTPS2	CTPS2	saddlebrown	0.867838
179	CYB5R2	CYB5R2	saddlebrown	0.867745
844	TPTEP2	TPTEP2	saddlebrown	0.867323
433	LINC02199	LINC02199	saddlebrown	0.86711
528	NKD1	NKD1	saddlebrown	0.866592
80	BUD13	BUD13	saddlebrown	0.866088
758	SPG11	SPG11	saddlebrown	0.865761
799	TET2	TET2	saddlebrown	0.865614
890	WDR59	WDR59	saddlebrown	0.865541
380	KANK4	KANK4	saddlebrown	0.865393
879	USP48	USP48	saddlebrown	0.865235
619	PRCD	PRCD	saddlebrown	0.865156
79	BUB3	BUB3	saddlebrown	0.864665
246	ERI2	ERI2	saddlebrown	0.864622
390	KIAA1324L	KIAA1324L	saddlebrown	0.863923
365	INF2	INF2	saddlebrown	0.863875
559	PCIF1	PCIF1	saddlebrown	0.863255
314	GLG1	GLG1	saddlebrown	0.863055
117	CDCA7L	CDCA7L	saddlebrown	0.862812
906	ZFPL1	ZFPL1	saddlebrown	0.862077
921	ZNF708	ZNF708	saddlebrown	0.862072
214	DNER	DNER	saddlebrown	0.861711
482	MORF4L2-AS1	MORF4L2-AS1	saddlebrown	0.86171
1	AAAS	AAAS	saddlebrown	0.861541
638	PVRIG	PVRIG	saddlebrown	0.861529
329	H2BC21	H2BC21	saddlebrown	0.861266
255	FAHD2CP	FAHD2CP	saddlebrown	0.861102
342	HMGXB4	HMGXB4	saddlebrown	0.860627
202	DICER1-AS1	DICER1-AS1	saddlebrown	0.860531
763	SRCIN1	SRCIN1	saddlebrown	0.860388
15	ADARB2	ADARB2	saddlebrown	0.860226
208	DLL1	DLL1	saddlebrown	0.858628
163	CPNE2	CPNE2	saddlebrown	0.858205
358	IFT80	IFT80	saddlebrown	0.857263
203	DIP2A	DIP2A	saddlebrown	0.857229
118	CDH19	CDH19	saddlebrown	0.857045
656	RCAN3	RCAN3	saddlebrown	0.857044
364	ILVBL	ILVBL	saddlebrown	0.856968
128	CEP85	CEP85	saddlebrown	0.856755
597	PLPPR1	PLPPR1	saddlebrown	0.856696
40	ANKRD65	ANKRD65	saddlebrown	0.85647
215	DNHD1	DNHD1	saddlebrown	0.856101
901	ZBTB5	ZBTB5	saddlebrown	0.855174
369	INTS4	INTS4	saddlebrown	0.855122
561	PDCD4	PDCD4	saddlebrown	0.855092
658	RDH5	RDH5	saddlebrown	0.855091
574	PI4KB	PI4KB	saddlebrown	0.854469
862	TYMS	TYMS	saddlebrown	0.854411
90	C2orf88	C2orf88	saddlebrown	0.854407
272	FBN1	FBN1	saddlebrown	0.854269
773	STAG3	STAG3	saddlebrown	0.85414
324	GTF2IP12	GTF2IP12	saddlebrown	0.853912
565	PDGFA	PDGFA	saddlebrown	0.853757
639	PWWP2A	PWWP2A	saddlebrown	0.85362
197	DEPTOR	DEPTOR	saddlebrown	0.853156
58	ART3	ART3	saddlebrown	0.852877
76	BPTF	BPTF	saddlebrown	0.85281
505	N4BP2L2-IT2	N4BP2L2-IT2	saddlebrown	0.85161
847	TRDN	TRDN	saddlebrown	0.851425
213	DNAJC22	DNAJC22	saddlebrown	0.85142
146	CLN8	CLN8	saddlebrown	0.851256
647	RAPGEF5	RAPGEF5	saddlebrown	0.850931
92	C5	C5	saddlebrown	0.850719
384	KCNH8	KCNH8	saddlebrown	0.85045
322	GRM3	GRM3	saddlebrown	0.850382
880	UVRAG	UVRAG	saddlebrown	0.850299
471	MGAT5	MGAT5	saddlebrown	0.850021
786	TAFA4	TAFA4	saddlebrown	0.849872
863	TYMSOS	TYMSOS	saddlebrown	0.849541
729	SLC35B3	SLC35B3	saddlebrown	0.849295
42	ANKZF1	ANKZF1	saddlebrown	0.849087
467	MEIS1	MEIS1	saddlebrown	0.84902
420	LINC00940	LINC00940	saddlebrown	0.849013
477	MKS1	MKS1	saddlebrown	0.848661
869	UCKL1	UCKL1	saddlebrown	0.84853
606	POLI	POLI	saddlebrown	0.848517
281	FGF14-AS2	FGF14-AS2	saddlebrown	0.848318
78	BTBD16	BTBD16	saddlebrown	0.848207
651	RBBP4	RBBP4	saddlebrown	0.848192
506	NAB1	NAB1	saddlebrown	0.848071
389	KIAA0930	KIAA0930	saddlebrown	0.845949
856	TSPAN8	TSPAN8	saddlebrown	0.845803
724	SLC25A29	SLC25A29	saddlebrown	0.845749
875	UNK	UNK	saddlebrown	0.845741
413	LIMA1	LIMA1	saddlebrown	0.845502
26	AK9	AK9	saddlebrown	0.845012
150	CNNM3	CNNM3	saddlebrown	0.844918
845	TRAF1	TRAF1	saddlebrown	0.84469
850	TRMT10A	TRMT10A	saddlebrown	0.844396
296	FUZ	FUZ	saddlebrown	0.844139
274	FBXO7	FBXO7	saddlebrown	0.843639
285	FMO4	FMO4	saddlebrown	0.843424
294	FSCN1	FSCN1	saddlebrown	0.843005
617	PPP2R3A	PPP2R3A	saddlebrown	0.842896
399	KMT5B	KMT5B	saddlebrown	0.842792
256	FAM102A	FAM102A	saddlebrown	0.842205
339	HHIP	HHIP	saddlebrown	0.841949
370	INVS	INVS	saddlebrown	0.841946
273	FBXO32	FBXO32	saddlebrown	0.841892
227	DUSP7	DUSP7	saddlebrown	0.841583
379	JPT2	JPT2	saddlebrown	0.841357
712	SKP2	SKP2	saddlebrown	0.840954
853	TSEN15	TSEN15	saddlebrown	0.840425
82	C11orf54	C11orf54	saddlebrown	0.840388
196	DEPDC7	DEPDC7	saddlebrown	0.839786
549	PACRG-AS1	PACRG-AS1	saddlebrown	0.839434
545	OSBPL1A	OSBPL1A	saddlebrown	0.839353
660	RETREG1	RETREG1	saddlebrown	0.838824
468	METTL14	METTL14	saddlebrown	0.838087
642	PYCR2	PYCR2	saddlebrown	0.838011
865	UBA3	UBA3	saddlebrown	0.8377
100	CAPN9	CAPN9	saddlebrown	0.83715
29	ALG13	ALG13	saddlebrown	0.835925
854	TSEN54	TSEN54	saddlebrown	0.835431
608	POLR2F	POLR2F	saddlebrown	0.834762
533	NSMCE4A	NSMCE4A	saddlebrown	0.83448
305	GATAD1	GATAD1	saddlebrown	0.833961
839	TP53TG5	TP53TG5	saddlebrown	0.833825
677	RPS20P33	RPS20P33	saddlebrown	0.833565
44	ANO4	ANO4	saddlebrown	0.832861
793	TBCB	TBCB	saddlebrown	0.830848
924	ZNF84	ZNF84	saddlebrown	0.830013
336	HDAC2-AS2	HDAC2-AS2	saddlebrown	0.829162
48	APIP	APIP	saddlebrown	0.82877
362	ILF3-DT	ILF3-DT	saddlebrown	0.828439
736	SLC4A9	SLC4A9	saddlebrown	0.827453
895	XAB2	XAB2	saddlebrown	0.826997
478	MLH1	MLH1	saddlebrown	0.826957
425	LINC01411	LINC01411	saddlebrown	0.826945
765	SRPK3	SRPK3	saddlebrown	0.826806
297	FZD5	FZD5	saddlebrown	0.8254
22	AGA	AGA	saddlebrown	0.825213
160	COQ5	COQ5	saddlebrown	0.823918
631	PTGDS	PTGDS	saddlebrown	0.823811
894	WWP2	WWP2	saddlebrown	0.82316
41	ANKS6	ANKS6	saddlebrown	0.8226
654	RBMX	RBMX	saddlebrown	0.822495
221	DPYSL2	DPYSL2	saddlebrown	0.822268
903	ZC3H6	ZC3H6	saddlebrown	0.822031
643	PYROXD2	PYROXD2	saddlebrown	0.821978
902	ZC3H10	ZC3H10	saddlebrown	0.821723
307	GCFC2	GCFC2	saddlebrown	0.8216
739	SLC6A8	SLC6A8	saddlebrown	0.820056
755	SP2	SP2	saddlebrown	0.82
91	C4orf46	C4orf46	saddlebrown	0.819864
913	ZNF396	ZNF396	saddlebrown	0.81893
432	LINC02177	LINC02177	saddlebrown	0.818716
568	PHACTR3-AS1	PHACTR3-AS1	saddlebrown	0.818528
889	WDFY1	WDFY1	saddlebrown	0.818174
175	CUEDC1	CUEDC1	saddlebrown	0.818108
306	GCA	GCA	saddlebrown	0.817547
868	UBL3	UBL3	saddlebrown	0.816786
558	PCED1A	PCED1A	saddlebrown	0.816695
668	RNF103	RNF103	saddlebrown	0.816669
679	RPS6KA5	RPS6KA5	saddlebrown	0.814952
313	GLDN	GLDN	saddlebrown	0.814755
721	SLC24A2	SLC24A2	saddlebrown	0.814319
70	BBIP1	BBIP1	saddlebrown	0.813894
917	ZNF572	ZNF572	saddlebrown	0.813423
341	HMGN2	HMGN2	saddlebrown	0.813365
435	LINC02615	LINC02615	saddlebrown	0.813182
822	TMEM209	TMEM209	saddlebrown	0.812986
579	PIGO	PIGO	saddlebrown	0.812685
84	C12orf76	C12orf76	saddlebrown	0.812669
120	CDH26	CDH26	saddlebrown	0.812556
361	IL1RAPL1	IL1RAPL1	saddlebrown	0.812129
72	BCL2L1	BCL2L1	saddlebrown	0.81187
195	DDX46	DDX46	saddlebrown	0.810451
173	CTSF	CTSF	saddlebrown	0.8099
590	PLEKHF1	PLEKHF1	saddlebrown	0.809557
403	LANCL1	LANCL1	saddlebrown	0.809274
125	CENPC	CENPC	saddlebrown	0.808614
383	KBTBD3	KBTBD3	saddlebrown	0.807449
23	AGO2	AGO2	saddlebrown	0.807309
107	CCDC84-DT	CCDC84-DT	saddlebrown	0.807269
17	ADAT3	ADAT3	saddlebrown	0.806318
279	FEZ2	FEZ2	saddlebrown	0.806255
527	NKAIN2	NKAIN2	saddlebrown	0.805862
280	FFAR1	FFAR1	saddlebrown	0.805699
614	PPP1R12B	PPP1R12B	saddlebrown	0.804492
570	PHLDA3	PHLDA3	saddlebrown	0.803704
473	MIR4453HG	MIR4453HG	saddlebrown	0.803647
303	GAPDHP71	GAPDHP71	saddlebrown	0.803408
283	FLNB	FLNB	saddlebrown	0.802448
427	LINC01578	LINC01578	saddlebrown	0.801742
704	SGMS2	SGMS2	saddlebrown	0.80156
923	ZNF738	ZNF738	saddlebrown	0.801504
162	CPD	CPD	saddlebrown	0.801295
448	LRRC8C-DT	LRRC8C-DT	saddlebrown	0.800695
604	POC5	POC5	saddlebrown	0.800324
230	DYSF	DYSF	saddlebrown	0.800167
395	KLHDC1	KLHDC1	saddlebrown	0.800143
346	HOGA1	HOGA1	saddlebrown	0.800141
616	PPP1R3E	PPP1R3E	saddlebrown	0.799046
523	NHLRC3	NHLRC3	saddlebrown	0.798402
301	GALNT6	GALNT6	saddlebrown	0.797648
353	HSD17B3	HSD17B3	saddlebrown	0.7975
618	PPP2R3B	PPP2R3B	saddlebrown	0.796325
363	ILKAP	ILKAP	saddlebrown	0.795838
337	HEMK1	HEMK1	saddlebrown	0.795759
333	HARBI1	HARBI1	saddlebrown	0.795452
919	ZNF624	ZNF624	saddlebrown	0.794664
525	NINL	NINL	saddlebrown	0.791312
751	SNX29	SNX29	saddlebrown	0.790975
833	TMEM9B-AS1	TMEM9B-AS1	saddlebrown	0.7904
65	B3GLCT	B3GLCT	saddlebrown	0.789579
404	LARP6	LARP6	saddlebrown	0.789071
8	ACP7	ACP7	saddlebrown	0.78813
63	ATP1A1-AS1	ATP1A1-AS1	saddlebrown	0.787956
469	MEX3D	MEX3D	saddlebrown	0.786318
535	NUDT13	NUDT13	saddlebrown	0.785633
451	LURAP1	LURAP1	saddlebrown	0.784089
764	SREBF1	SREBF1	saddlebrown	0.78287
761	SPSB3	SPSB3	saddlebrown	0.782725
743	SMAD7	SMAD7	saddlebrown	0.78193
153	CNTF	CNTF	saddlebrown	0.780967
792	TBC1D2	TBC1D2	saddlebrown	0.779495
260	FAM178B	FAM178B	saddlebrown	0.778432
817	TMEM139	TMEM139	saddlebrown	0.778184
757	SPECC1	SPECC1	saddlebrown	0.778063
563	PDE6B	PDE6B	saddlebrown	0.777905
127	CEP290	CEP290	saddlebrown	0.777897
430	LINC01877	LINC01877	saddlebrown	0.777629
522	NGDN	NGDN	saddlebrown	0.777582
177	CUTC	CUTC	saddlebrown	0.776766
352	HS3ST5	HS3ST5	saddlebrown	0.776467
840	TPPP	TPPP	saddlebrown	0.776116
537	NUP43	NUP43	saddlebrown	0.775877
169	CSTF2T	CSTF2T	saddlebrown	0.775633
717	SLC16A1	SLC16A1	saddlebrown	0.775318
573	PI16	PI16	saddlebrown	0.775018
592	PLEKHG4	PLEKHG4	saddlebrown	0.773408
747	SNRNP40	SNRNP40	saddlebrown	0.773107
39	ANKRD28	ANKRD28	saddlebrown	0.772477
14	ADAMTSL3	ADAMTSL3	saddlebrown	0.771191
71	BBS9	BBS9	saddlebrown	0.771015
351	HPS4	HPS4	saddlebrown	0.770432
309	GEMIN8	GEMIN8	saddlebrown	0.769545
159	COMMD2	COMMD2	saddlebrown	0.769271
520	NEMF	NEMF	saddlebrown	0.769153
354	HSD17B3-AS1	HSD17B3-AS1	saddlebrown	0.765891
418	LINC00909	LINC00909	saddlebrown	0.765332
911	ZNF192P1	ZNF192P1	saddlebrown	0.764766
13	ADAMTS4	ADAMTS4	saddlebrown	0.764098
538	NUP54	NUP54	saddlebrown	0.763837
126	CEP128	CEP128	saddlebrown	0.762861
104	CC2D1B	CC2D1B	saddlebrown	0.762671
277	FECH	FECH	saddlebrown	0.762218
276	FCHSD1	FCHSD1	saddlebrown	0.761992
532	NRDE2	NRDE2	saddlebrown	0.760376
866	UBA6	UBA6	saddlebrown	0.75615
347	HOOK3	HOOK3	saddlebrown	0.755589
813	TMCO6	TMCO6	saddlebrown	0.755461
612	POT1	POT1	saddlebrown	0.753433
27	AKAP3	AKAP3	saddlebrown	0.752892
417	LINC00663	LINC00663	saddlebrown	0.752786
16	ADARB2-AS1	ADARB2-AS1	saddlebrown	0.751708
687	SCCPDH	SCCPDH	saddlebrown	0.750192
262	FAM214A	FAM214A	saddlebrown	0.750184
456	MAMDC4	MAMDC4	saddlebrown	0.749292
207	DLEU2	DLEU2	saddlebrown	0.748258
915	ZNF462	ZNF462	saddlebrown	0.747963
423	LINC01299	LINC01299	saddlebrown	0.747443
373	IQCN	IQCN	saddlebrown	0.747266
315	GLIPR2	GLIPR2	saddlebrown	0.747222
111	CD27-AS1	CD27-AS1	saddlebrown	0.746327
858	TTLL5	TTLL5	saddlebrown	0.74437
265	FAM50A	FAM50A	saddlebrown	0.741192
918	ZNF608	ZNF608	saddlebrown	0.74093
633	PTK6	PTK6	saddlebrown	0.74071
192	DCST2	DCST2	saddlebrown	0.740443
232	EFCAB2	EFCAB2	saddlebrown	0.739234
876	USP13	USP13	saddlebrown	0.73867
112	CD55	CD55	saddlebrown	0.738144
723	SLC25A21-AS1	SLC25A21-AS1	saddlebrown	0.736758
475	MIS18A-AS1	MIS18A-AS1	saddlebrown	0.735721
557	PCCB	PCCB	saddlebrown	0.733617
328	GXYLT2	GXYLT2	saddlebrown	0.731621
519	NELFE	NELFE	saddlebrown	0.729932
11	ADAMTS14	ADAMTS14	saddlebrown	0.729511
587	PLCB4	PLCB4	saddlebrown	0.727116
610	POMGNT1	POMGNT1	saddlebrown	0.726019
401	L3MBTL4	L3MBTL4	saddlebrown	0.725239
884	VN1R83P	VN1R83P	saddlebrown	0.724205
874	UNC5CL	UNC5CL	saddlebrown	0.723773
182	CYP4V2	CYP4V2	saddlebrown	0.723504
30	ALMS1	ALMS1	saddlebrown	0.723311
567	PEX5L	PEX5L	saddlebrown	0.722119
139	CIR1	CIR1	saddlebrown	0.721317
474	MIR657	MIR657	saddlebrown	0.721308
517	NDUFS7	NDUFS7	saddlebrown	0.719337
178	CXXC5	CXXC5	saddlebrown	0.71862
310	GIPR	GIPR	saddlebrown	0.718261
905	ZFAND4	ZFAND4	saddlebrown	0.717048
796	TECPR2	TECPR2	saddlebrown	0.716513
335	HBS1L	HBS1L	saddlebrown	0.716468
605	POLD3	POLD3	saddlebrown	0.715222
209	DM1-AS	DM1-AS	saddlebrown	0.712243
678	RPS27P25	RPS27P25	saddlebrown	0.71128
56	ARID5B	ARID5B	saddlebrown	0.709264
151	CNNM3-DT	CNNM3-DT	saddlebrown	0.707106
190	DBR1	DBR1	saddlebrown	0.705162
802	TEX45	TEX45	saddlebrown	0.704332
161	COX5BP6	COX5BP6	saddlebrown	0.702367
422	LINC01285	LINC01285	saddlebrown	0.701751
898	YEATS2-AS1	YEATS2-AS1	saddlebrown	0.700892
264	FAM227B	FAM227B	saddlebrown	0.700632
415	LINC00115	LINC00115	saddlebrown	0.700622
912	ZNF347	ZNF347	saddlebrown	0.69864
572	PHYKPL	PHYKPL	saddlebrown	0.697372
114	CDC20	CDC20	saddlebrown	0.695836
24	AHR	AHR	saddlebrown	0.695726
759	SPNS2	SPNS2	saddlebrown	0.694184
304	GAS2	GAS2	saddlebrown	0.693823
800	TEX21P	TEX21P	saddlebrown	0.692353
261	FAM201A	FAM201A	saddlebrown	0.692284
225	DTX2P1	DTX2P1	saddlebrown	0.692124
174	CTSV	CTSV	saddlebrown	0.691584
170	CT66	CT66	saddlebrown	0.690821
375	ITFG2	ITFG2	saddlebrown	0.689933
768	SSNA1	SSNA1	saddlebrown	0.687276
61	ATG13	ATG13	saddlebrown	0.687108
382	KAZN	KAZN	saddlebrown	0.684967
897	XRCC1	XRCC1	saddlebrown	0.681121
680	RRM1	RRM1	saddlebrown	0.680307
779	STYXL1	STYXL1	saddlebrown	0.679305
637	PTPRH	PTPRH	saddlebrown	0.679178
106	CCDC82	CCDC82	saddlebrown	0.672812
149	CNMD	CNMD	saddlebrown	0.67274
683	RTL8B	RTL8B	saddlebrown	0.672663
119	CDH23	CDH23	saddlebrown	0.671553
826	TMEM44-AS1	TMEM44-AS1	saddlebrown	0.671412
67	BACH2	BACH2	saddlebrown	0.671269
444	LRBA	LRBA	saddlebrown	0.670632
102	CATSPERE	CATSPERE	saddlebrown	0.669254
775	STEAP1B	STEAP1B	saddlebrown	0.666838
909	ZNF100	ZNF100	saddlebrown	0.659573
891	WFIKKN2	WFIKKN2	saddlebrown	0.656947
268	FAM53B-AS1	FAM53B-AS1	saddlebrown	0.655143
442	LMCD1-AS1	LMCD1-AS1	saddlebrown	0.654874
251	EXOC6B	EXOC6B	saddlebrown	0.653307
504	MZF1-AS1	MZF1-AS1	saddlebrown	0.653214
488	MTG1	MTG1	saddlebrown	0.650847
635	PTMAP2	PTMAP2	saddlebrown	0.650621
64	ATP6AP1L	ATP6AP1L	saddlebrown	0.647401
857	TTF2	TTF2	saddlebrown	0.644705
419	LINC00920	LINC00920	saddlebrown	0.644041
381	KAT5	KAT5	saddlebrown	0.643349
325	GTF2IRD2	GTF2IRD2	saddlebrown	0.641968
463	MATN1-AS1	MATN1-AS1	saddlebrown	0.636662
357	ICOSLG	ICOSLG	saddlebrown	0.63585
35	ANGEL1	ANGEL1	saddlebrown	0.635328
825	TMEM42	TMEM42	saddlebrown	0.634319
266	FAM53A	FAM53A	saddlebrown	0.631816
780	SUMF2	SUMF2	saddlebrown	0.629468
340	HMGA1P7	HMGA1P7	saddlebrown	0.628565
750	SNX18P3	SNX18P3	saddlebrown	0.628075
609	POLR2G	POLR2G	saddlebrown	0.618664
653	RBM41	RBM41	saddlebrown	0.614342
38	ANKRD18A	ANKRD18A	saddlebrown	0.612916
922	ZNF713	ZNF713	saddlebrown	0.610155
19	ADRA2B	ADRA2B	saddlebrown	0.606104
646	RAC1	RAC1	saddlebrown	0.605762
555	PBLD	PBLD	saddlebrown	0.60381
824	TMEM37	TMEM37	saddlebrown	0.599169
20	ADSS1	ADSS1	saddlebrown	0.598823
820	TMEM187	TMEM187	saddlebrown	0.594931
85	C15orf41	C15orf41	saddlebrown	0.588597
650	RASSF8-AS1	RASSF8-AS1	saddlebrown	0.57865
184	CYTH2	CYTH2	saddlebrown	0.578321
782	SVEP1	SVEP1	saddlebrown	0.576722
731	SLC38A9	SLC38A9	saddlebrown	0.574973
772	ST6GALNAC4P1	ST6GALNAC4P1	saddlebrown	0.572534
254	FAAHP1	FAAHP1	saddlebrown	0.571359
861	TWIST1	TWIST1	saddlebrown	0.566452
746	SNORA7B	SNORA7B	saddlebrown	0.566323
681	RRN3P2	RRN3P2	saddlebrown	0.566311
198	DHRS1	DHRS1	saddlebrown	0.559341
105	CCDC61	CCDC61	saddlebrown	0.553852
586	PLAG1	PLAG1	saddlebrown	0.552475
6	ABRAXAS1	ABRAXAS1	saddlebrown	0.552445
140	CKMT2-AS1	CKMT2-AS1	saddlebrown	0.552365
566	PER3	PER3	saddlebrown	0.550264
801	TEX22	TEX22	saddlebrown	0.546724
848	TRGC1	TRGC1	saddlebrown	0.546342
199	DHRS12	DHRS12	saddlebrown	0.544549
834	TMPRSS5	TMPRSS5	saddlebrown	0.543673
60	ASTN2	ASTN2	saddlebrown	0.542237
673	RNF32	RNF32	saddlebrown	0.534456
240	EMILIN2	EMILIN2	saddlebrown	0.527712
815	TMEM117	TMEM117	saddlebrown	0.527155
387	KHDRBS1	KHDRBS1	saddlebrown	0.524636
641	PXN-AS1	PXN-AS1	saddlebrown	0.522961
181	CYP2T1P	CYP2T1P	saddlebrown	0.507634
871	UFSP2	UFSP2	saddlebrown	0.505894
675	RPLP1P6	RPLP1P6	saddlebrown	0.505805
188	DBF4B	DBF4B	saddlebrown	0.50497
424	LINC01310	LINC01310	saddlebrown	0.493945
888	WASH9P	WASH9P	saddlebrown	0.487262
552	PAOX	PAOX	saddlebrown	0.486359
185	CZIB	CZIB	saddlebrown	0.478001
585	PLAC9P1	PLAC9P1	saddlebrown	0.476191
509	NAXE	NAXE	saddlebrown	0.4618
806	THEM4	THEM4	saddlebrown	0.453788
194	DDX3Y	DDX3Y	saddlebrown	0.452262
218	DOLPP1	DOLPP1	saddlebrown	0.441972
94	C9orf50	C9orf50	saddlebrown	0.435922
776	STMN4	STMN4	saddlebrown	0.431205
497	MYLK-AS1	MYLK-AS1	saddlebrown	0.409076
452	LYPLAL1	LYPLAL1	saddlebrown	0.372194
12	ADAMTS18	ADAMTS18	saddlebrown	0.347122
421	LINC01080	LINC01080	saddlebrown	0.31356
176	CUTALP	CUTALP	saddlebrown	0.285555
