## Supplementary Table 8 for "Genetic variation associated with human longevity and Alzheimer’s disease risk act through microglia and oligodendrocyte cross-talk"

### Sheet: 1% genes
Experiment	Gene	Z value	P value
Brain_Anterior_cingulate_cortex_BA24	GEMIN7	12.5974	2.18e-36
LPS2	MS4A6E	-7.8786	3.31e-15
LPS2	MS4A6E	-7.8786	3.31e-15
LPS2	MS4A6E	-7.8786	3.31e-15
LPS2	BIN1	-7.84304	4.4e-15
Brain_Caudate_basal_ganglia	CR1	7.76697	8.04e-15
LPS2	APOE	7.44079	1e-13
LPS2	APOE	7.44079	1e-13
LPS24	BIN1	-6.8253	8.78e-12
Brain_Frontal_Cortex_BA9	GEMIN7	6.69414	2.17e-11
LPS24	PVR	-6.69122	2.21e-11
CD14	MS4A4A	6.68343	2.33e-11
CD14	MS4A4A	6.68343	2.33e-11
CD14	MS4A6A	6.43122	1.27e-10
CD14	MS4A6A	6.43122	1.27e-10
CD14	MS4A6A	6.43122	1.27e-10
CD14	MS4A6A	6.43122	1.27e-10
CD14	SPI1	6.39704	1.58e-10
CD14	SPI1	6.39704	1.58e-10
IFN	SPI1	6.33657	2.35e-10
IFN	SPI1	6.33657	2.35e-10
LPS24	SPI1	6.3327	2.41e-10
LPS24	SPI1	6.3327	2.41e-10
Brain_Frontal_Cortex_BA9	MTCH2	-6.33	2.44e-10
LPS2	SPI1	6.218	5.04e-10
LPS2	SPI1	6.218	5.04e-10
Brain_Anterior_cingulate_cortex_BA24	MTCH2	-6.16429	7.08e-10
Brain_Cerebellum	BIN1	-6.015	1.8e-09
Brain_Nucleus_accumbens_basal_ganglia	MTCH2	-5.9875	2.13e-09
Brain_Frontal_Cortex_BA9	CR1	5.9665	2.42e-09
Brain_Cortex	MTCH2	-5.9537	2.62e-09
Brain_Cerebellar_Hemisphere	MTCH2	-5.93529	2.93e-09
Brain_Cerebellar_Hemisphere	BIN1	-5.6531	1.58e-08
Brain_Hypothalamus	GEMIN7	-5.48561	4.12e-08
CD14	PTK2B	5.48491	4.14e-08
LPS24	MS4A6E	-4.9738	6.57e-07
LPS24	MS4A6E	-4.9738	6.57e-07
LPS24	MS4A6E	-4.9738	6.57e-07
LPS24	PTK2B	-4.9156	8.85e-07
CD14	STX3	-4.8984	9.66e-07
Brain_Cerebellum	KLHL9	4.58421	4.56e-06
LPS2	PLIN2	-4.3558	1.33e-05
Brain_Cerebellum	ARHGAP45	4.33682	1.45e-05
Brain_Cortex	MS4A4A	-4.19574	2.72e-05
Brain_Cortex	MS4A4A	-4.19574	2.72e-05
Brain_Frontal_Cortex_BA9	SPPL2A	-4.14939	3.33e-05
IFN	PTK2B	4.07518	4.6e-05
Brain_Anterior_cingulate_cortex_BA24	SPPL2A	-3.8457	0.00012
Brain_Cerebellum	NDUFAF6	3.82897	0.000129
Brain_Cerebellar_Hemisphere	ARHGAP45	3.80034	0.000144
LPS2	SPPL2A	-3.7907	0.00015
Brain_Cerebellar_Hemisphere	NDUFAF6	3.7749	0.00016
LPS24	CD33	3.77134	0.000162
Brain_Anterior_cingulate_cortex_BA24	METTL26	-3.7621	0.000168
Brain_Anterior_cingulate_cortex_BA24	METTL26	-3.7621	0.000168
CD14	OSER1	-3.7252	0.000195
LPS2	TSPAN14	3.6971	0.000218
Brain_Cerebellar_Hemisphere	PCSK4	3.59049	0.00033
Brain_Cortex	FOLH1	3.54408	0.000394
LPS24	PIGQ	-3.5332	0.000411
Brain_Cerebellum	RAC1	-3.53249	0.000412
Brain_Cerebellum	RAC1	-3.53249	0.000412
LPS2	NDUFA2	-3.5218	0.000429
Brain_Hypothalamus	LAT	-3.47801	0.000505
Brain_Cerebellum	FKRP	-3.46202	0.000536
Brain_Cerebellum	FOLH1	3.45124	0.000558
Brain_Cerebellum	GTF3C5	-3.44852	0.000564
Brain_Cerebellum	GTF3C5	-3.44852	0.000564
Brain_Amygdala	AACS	-3.42154	0.000623
Brain_Caudate_basal_ganglia	ZKSCAN5	3.39019	0.000698
CD14	IK	3.3527	0.0008
Brain_Cerebellar_Hemisphere	POLR2E	3.32273	0.000891
IFN	TRIM37	-3.30811	0.000939
LPS24	OSER1	-3.3003	0.000966
Brain_Cortex	POLR2E	3.27598	0.00105
Brain_Cerebellum	WDR55	3.27111	0.00107
Brain_Cerebellum	WDR55	3.27111	0.00107
Brain_Hippocampus	PVRIG	-3.25535	0.00113
Brain_Cerebellar_Hemisphere	FKRP	-3.23031	0.00124
Brain_Cerebellar_Hemisphere	SLC43A1	-3.22844	0.00124
Brain_Cerebellar_Hemisphere	STAG3	-3.2271	0.001251
LPS24	VPS35L	-3.2133	0.001312
Brain_Anterior_cingulate_cortex_BA24	IK	3.21238	0.00132
LPS2	PIP4K2A	-3.2104	0.001326
LPS2	PIP4K2A	-3.2104	0.001326
Brain_Frontal_Cortex_BA9	HARS2	3.1938	0.0014
Brain_Hippocampus	GCC1	3.18775	0.00143
Brain_Cerebellar_Hemisphere	GDE1	-3.1864	0.00144
Brain_Cerebellar_Hemisphere	GDE1	-3.1864	0.00144
Brain_Cerebellum	STAG3	-3.16437	0.00155
Brain_Cerebellum	POLK	3.16526	0.00155
LPS24	CREB5	-3.1616	0.00157
LPS24	CREB5	-3.1616	0.00157
LPS24	CREB5	-3.1616	0.00157
IFN	ARHGDIB	-3.16012	0.001577
IFN	ARHGDIB	-3.16012	0.001577
IFN	ARHGDIB	-3.16012	0.001577
LPS2	SLC20A2	-3.1228	0.00179
CD14	WDR55	3.0779	0.00208
CD14	WDR55	3.0779	0.00208
Brain_Caudate_basal_ganglia	POLR2E	3.07746	0.00209
CD14	NUP88	-3.0699	0.002142
Brain_Hypothalamus	ZSCAN21	3.0653	0.00217
IFN	BIN1	-3.06302	0.00219
CD14	PDCD4	3.0589	0.00222
LPS2	OAS1	3.0569	0.002237
CD14	TRIM37	-3.0539	0.002259
Brain_Cortex	SLC43A1	-3.05152	0.00228
IFN	OAS1	3.0299	0.002446
Brain_Caudate_basal_ganglia	FOLH1	3.03	0.00245
Brain_Caudate_basal_ganglia	AACS	-3.02364	0.0025
Brain_Hippocampus	ZNF233	-3.0189	0.00254
Brain_Hypothalamus	TIMM10	-3.0081	0.00263
Brain_Frontal_Cortex_BA9	CHCHD2	-3.0045	0.00266
Brain_Cerebellum	ENPP1	-3.0012	0.00269
Brain_Cerebellum	ENPP1	-3.0012	0.00269
Brain_Anterior_cingulate_cortex_BA24	FAM53C	-2.99777	0.00272
Brain_Hypothalamus	PNRC2	-2.99624	0.00273
Brain_Cerebellum	SLC43A1	-2.95689	0.00311
Brain_Hypothalamus	MRPL43	2.9417	0.00326
Brain_Caudate_basal_ganglia	PNRC2	-2.93245	0.00336
Brain_Anterior_cingulate_cortex_BA24	MS4A4A	2.9328	0.00336
Brain_Anterior_cingulate_cortex_BA24	MS4A4A	2.9328	0.00336
Brain_Cortex	FKRP	-2.92821	0.00341
Brain_Amygdala	TIMM10	-2.9247	0.00345
Brain_Frontal_Cortex_BA9	TMBIM4	-2.9096	0.00362
Brain_Frontal_Cortex_BA9	TMBIM4	-2.9096	0.00362
Brain_Caudate_basal_ganglia	PIP4K2A	2.8984	0.00375
Brain_Caudate_basal_ganglia	PIP4K2A	2.8984	0.00375
IFN	NUP88	-2.89572	0.003783
Brain_Amygdala	BLOC1S2	-2.893	0.00382
Brain_Cortex	UBA6	-2.8929	0.00382
Brain_Hippocampus	STAG3	-2.88674	0.00389
Brain_Cerebellum	UCHL1	2.87748	0.00401
Brain_Nucleus_accumbens_basal_ganglia	FOLH1	2.8727	0.00407
Brain_Hippocampus	TIMM10	-2.8655	0.00416
Brain_Cerebellar_Hemisphere	ARL1	2.858	0.00426
IFN	TIMM10	2.84756	0.00441
Brain_Cerebellar_Hemisphere	PVRIG	-2.8453	0.004437
LPS24	WDR55	2.84198	0.00448
LPS24	WDR55	2.84198	0.00448
Brain_Cerebellar_Hemisphere	TMEM178A	2.83619	0.00457
Brain_Hippocampus	SPPL2A	-2.8356	0.004573
Brain_Caudate_basal_ganglia	PVRIG	-2.82497	0.004729
IFN	WDR55	2.8198	0.004806
IFN	WDR55	2.8198	0.004806
IFN	OSER1	-2.81496	0.00488
Brain_Hypothalamus	ADAMTSL3	2.787	0.00532
LPS24	PPHLN1	2.7815	0.00541
Brain_Amygdala	PVRIG	-2.77968	0.00544
LPS2	MAIP1	-2.7795	0.00544
Brain_Cerebellar_Hemisphere	TSPAN3	-2.7786	0.00546
Brain_Cerebellum	PVRIG	-2.77456	0.00553
Brain_Frontal_Cortex_BA9	PNRC2	-2.7698	0.00561
Brain_Cortex	FRYL	-2.76888	0.00562
LPS24	BAZ2B	2.7665	0.00567
Brain_Caudate_basal_ganglia	CD82	-2.7354	0.00623
Brain_Cortex	NAGPA	2.73479	0.00624
Brain_Cerebellum	IK	2.7335	0.00627
Brain_Cerebellum	ARHGEF10L	2.73249	0.006286
Brain_Cerebellum	ZMAT2	2.72983	0.00634
LPS24	PSMD9	2.7287	0.00636
Brain_Hypothalamus	ANXA3	2.7265	0.006401
Brain_Hypothalamus	ANXA3	2.7265	0.006401
Brain_Cerebellum	RHPN2	-2.71825	0.00656
Brain_Amygdala	CTNNAL1	2.7182	0.00656
LPS24	RAB3IL1	-2.7143	0.00664
LPS24	RAB3IL1	-2.7143	0.00664
LPS24	MRPL43	-2.714	0.00665
Brain_Hippocampus	CHCHD2	-2.71266	0.00667
LPS24	MAIP1	-2.7121	0.00668
CD14	MRPL43	-2.7118	0.00669
LPS2	MRPL43	-2.708	0.006769
Brain_Cortex	COG4	2.70717	0.00679
LPS2	GCC1	2.7028	0.00688
IFN	GBP2	2.69799	0.006976
IFN	GBP2	2.69799	0.006976
CD14	ATP8B4	-2.698	0.00698
IFN	NDUFA2	-2.6919	0.007104
CD14	CAT	-2.68888	0.00717
Brain_Cerebellum	GDE1	-2.68598	0.00723
Brain_Cerebellum	PHYH	2.68575	0.00724
Brain_Hypothalamus	FOLH1	2.6841	0.00727
Brain_Cerebellar_Hemisphere	WDR55	2.68417	0.00727
Brain_Frontal_Cortex_BA9	EIF3C	-2.6806	0.00735
LPS24	METTL26	-2.6791	0.007381
LPS24	METTL26	-2.6791	0.007381
IFN	MRPL43	-2.677	0.007429
LPS2	AMD1	-2.6763	0.00744
LPS2	AMD1	-2.6763	0.00744
Brain_Cortex	ATP8B4	-2.67603	0.00745
Brain_Caudate_basal_ganglia	EIF3C	-2.67358	0.0075
CD14	ITGAM	2.6724	0.00753
CD14	ITGAM	2.6724	0.00753
Brain_Caudate_basal_ganglia	CHCHD2	-2.672	0.00754
Brain_Caudate_basal_ganglia	SEMA4D	-2.6719	0.00754
Brain_Caudate_basal_ganglia	SEMA4D	-2.6719	0.00754
Brain_Caudate_basal_ganglia	TMCO6	2.6719	0.00754
Brain_Cortex	CHCHD2	-2.66805	0.00763
Brain_Cerebellum	CRTC3	2.66314	0.007741
Brain_Hippocampus	GSTP1	2.6591	0.00784
CD14	SREBF1	2.656	0.007907
CD14	SREBF1	2.656	0.007907
Brain_Hippocampus	EIF3C	-2.65199	0.008
Brain_Cortex	QPCT	-2.65024	0.00804
LPS2	SPRYD3	2.6477	0.008104
Brain_Cerebellum	SUCLG2	-2.64628	0.00814
CD14	FPR1	-2.6451	0.00817
Brain_Nucleus_accumbens_basal_ganglia	NIT1	-2.64195	0.00824
LPS2	SLC2A5	2.6411	0.00826
LPS2	SLC2A5	2.6411	0.00826
Brain_Nucleus_accumbens_basal_ganglia	PNRC2	-2.63811	0.00834
LPS2	NAPSB	-2.63292	0.00847
Brain_Anterior_cingulate_cortex_BA24	RAB43	-2.6324	0.008479
Brain_Cortex	HBS1L	-2.6318	0.00849
Brain_Anterior_cingulate_cortex_BA24	UBA6	-2.63186	0.008492
Brain_Cortex	CC2D1B	-2.62894	0.00857
Brain_Caudate_basal_ganglia	UBA6	-2.6284	0.00858
Brain_Hippocampus	NME4	2.62839	0.00858
Brain_Caudate_basal_ganglia	EDEM2	2.6251	0.00866
Brain_Hypothalamus	MFGE8	-2.6186	0.00883
LPS24	ITGAL	-2.6113	0.009021
Brain_Caudate_basal_ganglia	ZKSCAN1	2.61115	0.009024
Brain_Cortex	GCC1	2.61004	0.00905
IFN	LPAR1	-2.60722	0.00913
Brain_Anterior_cingulate_cortex_BA24	CNPY4	-2.6042	0.00921
Brain_Nucleus_accumbens_basal_ganglia	SLC2A5	-2.6042	0.00921
Brain_Nucleus_accumbens_basal_ganglia	SLC2A5	-2.6042	0.00921
LPS24	DTD1	-2.604	0.009214
CD14	UBAP1	2.60038	0.00931
LPS24	GLIPR2	2.5988	0.00936
Brain_Nucleus_accumbens_basal_ganglia	SLC43A1	-2.5958	0.00944
IFN	NME4	-2.5953	0.00945
LPS24	SLC20A2	-2.5901	0.0096
Brain_Hippocampus	HOXD1	2.58145	0.00984
Brain_Cortex	AAAS	2.57996	0.00988
Brain_Frontal_Cortex_BA9	SMIM26	2.5777	0.00995
LPS24	MS4A7	-2.5768	0.00997
Brain_Frontal_Cortex_BA9	TTC5	-2.5764	0.00998
Brain_Cerebellum	ITGB1	2.57606	0.00999
