## Supplementary Table 9 for "Genetic variation associated with human longevity and Alzheimer’s disease risk act through microglia and oligodendrocyte cross-talk"

### Sheet: 1% genes
Comparison	Gene	Z value	P value
Brain_Cerebellum	CASP8	-5.83058	5.52e-09
Brain_Cortex	CASP8	-5.7873	7.15e-09
Brain_Cerebellar_Hemisphere	CASP8	-5.66892	1.44e-08
Brain_Frontal_Cortex_BA9	CASP8	-5.50418	3.71e-08
Brain_Anterior_cingulate_cortex_BA24	CASP8	-5.147	2.65e-07
Brain_Cortex	SEMA4A	5.00158	5.69e-07
Brain_Cerebellum	NOP14	-4.8883	1.02e-06
CD14	FES	4.8156	1.47e-06
Brain_Spinal_cord_cervical_c-1	CDKN2B	-4.786	1.7e-06
Brain_Cortex	PSMA4	-4.7063	2.52e-06
Brain_Anterior_cingulate_cortex_BA24	FAIM	4.6763	2.92e-06
Brain_Anterior_cingulate_cortex_BA24	HP	-4.6141	3.95e-06
Brain_Hypothalamus	APOBEC3C	4.59589	4.31e-06
Brain_Putamen_basal_ganglia	PSMA4	-4.58788	4.48e-06
Brain_Putamen_basal_ganglia	CTSS	4.52694	5.98e-06
Brain_Putamen_basal_ganglia	CTSS	4.52694	5.98e-06
Brain_Anterior_cingulate_cortex_BA24	HSD17B12	4.43196	9.34e-06
LPS2	CCND1	-4.36298	1.28e-05
Brain_Caudate_basal_ganglia	PCCB	-4.3463	1.38e-05
Brain_Nucleus_accumbens_basal_ganglia	ZDHHC24	-4.3112	1.62e-05
Brain_Caudate_basal_ganglia	CTSK	4.29383	1.76e-05
Brain_Putamen_basal_ganglia	GOSR2	-4.2661	1.99e-05
Brain_Anterior_cingulate_cortex_BA24	PCCB	-4.2263	2.38e-05
Brain_Hypothalamus	CIB2	-4.2123	2.53e-05
Brain_Anterior_cingulate_cortex_BA24	GEMIN7	-4.21	2.55e-05
LPS2	CCDC58	-4.2057	2.6e-05
Brain_Frontal_Cortex_BA9	PPP2R3C	-4.1791	2.93e-05
Brain_Anterior_cingulate_cortex_BA24	C1GALT1	-4.17398	2.99e-05
Brain_Nucleus_accumbens_basal_ganglia	GDI2	-4.1666	3.09e-05
IFN	GOLPH3L	-4.1404	3.47e-05
Brain_Cerebellum	CNTD1	-4.12099	3.77e-05
Brain_Cerebellar_Hemisphere	SNX29	4.12079	3.78e-05
Brain_Cerebellar_Hemisphere	NCK1-DT	-4.10741	4e-05
Brain_Spinal_cord_cervical_c-1	HSD17B12	4.0917	4.28e-05
Brain_Putamen_basal_ganglia	LRPAP1	-4.09069	4.3e-05
IFN	PPP2R3C	-4.0775	4.55e-05
Brain_Cerebellar_Hemisphere	HSD17B12	4.0435	5.27e-05
Brain_Hippocampus	HSD17B12	4.0384	5.38e-05
Brain_Substantia_nigra	HSD17B12	4.0283	5.62e-05
Brain_Putamen_basal_ganglia	ASB8	-4.0242	5.72e-05
Brain_Nucleus_accumbens_basal_ganglia	HSD17B12	4.0227	5.75e-05
LPS2	HSD17B12	3.98833	6.65e-05
Brain_Cortex	HSD17B12	3.98133	6.85e-05
Brain_Hippocampus	SNX32	-3.9642	7.36e-05
Brain_Amygdala	ASB8	-3.9632	7.39e-05
IFN	HSD17B12	3.95861	7.54e-05
LPS24	HSD17B12	3.94896	7.85e-05
Brain_Frontal_Cortex_BA9	CTSK	3.94665	7.93e-05
Brain_Caudate_basal_ganglia	GOSR2	-3.92921	8.52e-05
Brain_Cerebellum	PSMA4	-3.91791	8.93e-05
LPS24	PRMT2	-3.9055	9.4e-05
Brain_Caudate_basal_ganglia	C2orf69	-3.89062	0.0001
LPS24	MVP	-3.8864	0.000102
Brain_Amygdala	HSD17B12	3.8618	0.000113
Brain_Spinal_cord_cervical_c-1	CZIB	3.84071	0.000123
Brain_Caudate_basal_ganglia	GDI2	-3.81732	0.000135
IFN	PGPEP1	3.79584	0.000147
Brain_Hippocampus	PTPN1	3.7935	0.000149
Brain_Cortex	PPP2R3C	-3.7927	0.000149
CD14	PCCB	-3.7835	0.000155
Brain_Nucleus_accumbens_basal_ganglia	RHPN2	3.7787	0.000158
CD14	PPP2R3C	-3.75611	0.000173
LPS2	SVBP	-3.74902	0.000178
Brain_Putamen_basal_ganglia	HSD17B12	3.7433	0.000182
LPS24	APOBEC3C	3.7411	0.000183
Brain_Cortex	CTSB	3.7399	0.000184
Brain_Caudate_basal_ganglia	COA8	3.73688	0.000186
Brain_Cortex	SELENBP1	3.72833	0.000193
Brain_Hypothalamus	ASB8	-3.72536	0.000195
Brain_Nucleus_accumbens_basal_ganglia	SVBP	-3.7105	0.000207
LPS24	SVBP	-3.6962	0.000219
Brain_Anterior_cingulate_cortex_BA24	SVBP	-3.6947	0.00022
CD14	SVBP	-3.6934	0.000221
Brain_Caudate_basal_ganglia	SAAL1	3.69041	0.000224
IFN	SVBP	-3.6831	0.00023
LPS2	PLCL1	3.668	0.000244
Brain_Hippocampus	PPP2R3C	-3.6592	0.000253
Brain_Cortex	PCCB	-3.65546	0.000257
Brain_Cerebellum	CCT8	3.654	0.000258
Brain_Cerebellum	SVBP	-3.65024	0.000262
Brain_Cerebellum	RAB15	-3.64696	0.000265
Brain_Cerebellar_Hemisphere	SAAL1	3.6447	0.000268
Brain_Anterior_cingulate_cortex_BA24	ASB8	-3.6444	0.000268
IFN	CTSK	-3.6353	0.000278
Brain_Cerebellar_Hemisphere	SGCB	-3.63079	0.000283
Brain_Frontal_Cortex_BA9	SVBP	-3.62873	0.000285
Brain_Cortex	CTSS	3.62205	0.000292
Brain_Cortex	CTSS	3.62205	0.000292
Brain_Caudate_basal_ganglia	SVBP	-3.61996	0.000295
Brain_Anterior_cingulate_cortex_BA24	ZKSCAN5	3.61162	0.000304
CD14	HSD17B12	3.605	0.000312
LPS2	CTSK	-3.60075	0.000317
Brain_Cerebellar_Hemisphere	ASB8	-3.5976	0.000321
Brain_Putamen_basal_ganglia	SVBP	-3.59244	0.000328
CD14	CWF19L1	3.58858	0.000332
Brain_Cerebellum	SELENBP1	3.58584	0.000336
Brain_Hippocampus	C6orf120	-3.57247	0.000354
Brain_Nucleus_accumbens_basal_ganglia	ASB8	-3.5668	0.000361
Brain_Caudate_basal_ganglia	HSD17B12	3.56342	0.000366
Brain_Cerebellum	EHD4	3.56327	0.000366
Brain_Hippocampus	SAAL1	3.5526	0.000381
Brain_Substantia_nigra	CWF19L1	3.5498	0.000385
Brain_Substantia_nigra	SVBP	-3.54858	0.000387
Brain_Caudate_basal_ganglia	BCAP29	3.54262	0.000396
Brain_Spinal_cord_cervical_c-1	SEC22C	3.54195	0.000397
Brain_Cerebellum	NCK1-DT	-3.54136	0.000398
Brain_Anterior_cingulate_cortex_BA24	COA8	3.5356	0.000407
IFN	CTSS	3.534	0.000409
IFN	CTSS	3.534	0.000409
CD14	SAAL1	3.52165	0.000429
Brain_Cortex	SVBP	-3.51745	0.000436
Brain_Substantia_nigra	SNX32	-3.5164	0.000437
Brain_Anterior_cingulate_cortex_BA24	IRAK1BP1	-3.51	0.000444
Brain_Caudate_basal_ganglia	ARHGAP27	3.5046	0.000457
Brain_Caudate_basal_ganglia	ARHGAP27	3.5046	0.000457
Brain_Cerebellum	CTSK	3.50358	0.000459
CD14	LPL	3.501	0.000463
Brain_Hippocampus	SVBP	-3.4926	0.000478
CD14	CTSS	3.48582	0.000491
CD14	CTSS	3.48582	0.000491
Brain_Spinal_cord_cervical_c-1	CWF19L1	3.48453	0.000493
Brain_Nucleus_accumbens_basal_ganglia	EIF2B2	-3.47945	0.000502
Brain_Cerebellar_Hemisphere	FAIM	3.47141	0.000518
Brain_Frontal_Cortex_BA9	CZIB	3.46732	0.000526
Brain_Nucleus_accumbens_basal_ganglia	ARHGAP27	3.45847	0.000543
Brain_Nucleus_accumbens_basal_ganglia	ARHGAP27	3.45847	0.000543
Brain_Anterior_cingulate_cortex_BA24	CWF19L1	3.4492	0.000562
Brain_Putamen_basal_ganglia	ARHGAP27	3.4458	0.000569
Brain_Putamen_basal_ganglia	ARHGAP27	3.4458	0.000569
Brain_Nucleus_accumbens_basal_ganglia	CTSF	3.4441	0.000573
Brain_Nucleus_accumbens_basal_ganglia	CTSF	3.4441	0.000573
Brain_Cerebellar_Hemisphere	SVBP	-3.44343	0.000574
Brain_Cortex	VPS25	3.4433	0.000575
Brain_Frontal_Cortex_BA9	SAAL1	3.4432	0.000575
Brain_Anterior_cingulate_cortex_BA24	MRPL55	-3.44293	0.000575
Brain_Anterior_cingulate_cortex_BA24	MRPL55	-3.44293	0.000575
Brain_Cortex	CWF19L1	3.44271	0.000576
Brain_Amygdala	SVBP	-3.433	0.000597
Brain_Cerebellar_Hemisphere	CCT8	3.43064	0.000602
Brain_Hippocampus	ADRM1	-3.4283	0.000607
Brain_Amygdala	CZIB	3.427	0.00061
LPS2	CERS2	3.4116	0.000646
LPS2	CERS2	3.4116	0.000646
Brain_Frontal_Cortex_BA9	ZSCAN29	3.4111	0.000647
Brain_Spinal_cord_cervical_c-1	ZKSCAN5	3.40449	0.000663
LPS24	WWP2	3.4009	0.000672
Brain_Cerebellum	CZIB	3.40021	0.000673
Brain_Substantia_nigra	NCK1-DT	-3.3906	0.000697
CD14	ALDH2	3.3892	0.000701
Brain_Hippocampus	C1GALT1	-3.3768	0.000733
LPS2	PRMT2	-3.372	0.000746
Brain_Caudate_basal_ganglia	ZDHHC24	-3.37001	0.000752
IFN	TIMM29	-3.36742	0.000759
Brain_Spinal_cord_cervical_c-1	SVBP	-3.3647	0.000766
IFN	PCCB	-3.3645	0.000767
Brain_Spinal_cord_cervical_c-1	SAAL1	3.3611	0.000776
LPS24	CERS2	3.36048	0.000778
LPS24	CERS2	3.36048	0.000778
Brain_Cerebellar_Hemisphere	CTSK	3.34915	0.000811
Brain_Amygdala	EHD4	3.3373	0.000846
Brain_Hypothalamus	IRAK1BP1	-3.33282	0.00086
Brain_Cortex	CZIB	3.32803	0.000875
LPS2	CWF19L1	3.3272	0.000877
Brain_Putamen_basal_ganglia	EXOC3	3.32676	0.000879
Brain_Cerebellum	MFSD10	-3.3235	0.000889
Brain_Putamen_basal_ganglia	B3GAT3	3.3184	0.000905
Brain_Hippocampus	IRAK1BP1	-3.31657	0.000911
Brain_Caudate_basal_ganglia	PPP2R3C	-3.31381	0.00092
Brain_Substantia_nigra	IRAK1BP1	-3.3115	0.000928
Brain_Putamen_basal_ganglia	PCCB	-3.30689	0.000943
Brain_Anterior_cingulate_cortex_BA24	EHD4	3.3067	0.000944
Brain_Anterior_cingulate_cortex_BA24	PTK2	3.2977	0.000975
Brain_Frontal_Cortex_BA9	COA8	3.2934	0.00099
Brain_Cerebellum	ASB8	-3.2877	0.00101
Brain_Caudate_basal_ganglia	ASB8	-3.28586	0.00102
Brain_Cerebellum	IRAK1BP1	-3.28125	0.00103
Brain_Cerebellar_Hemisphere	CZIB	3.27571	0.00105
Brain_Nucleus_accumbens_basal_ganglia	C1GALT1	-3.27715	0.00105
LPS24	CC2D1B	-3.2781	0.00105
LPS2	APOE	-3.27196	0.001068
LPS2	APOE	-3.27196	0.001068
Brain_Hypothalamus	HSD17B12	3.25375	0.001139
Brain_Cerebellum	CTSS	3.25312	0.00114
Brain_Cerebellum	CTSS	3.25312	0.00114
Brain_Frontal_Cortex_BA9	ILF3-DT	-3.2431	0.001182
Brain_Spinal_cord_cervical_c-1	RETREG2	3.23843	0.001202
Brain_Hippocampus	CZIB	3.23784	0.001204
Brain_Frontal_Cortex_BA9	ZDHHC24	-3.2377	0.001205
Brain_Hippocampus	CWF19L1	3.23641	0.00121
Brain_Hypothalamus	KIAA0513	3.2347	0.00122
LPS24	ARHGEF2	-3.23526	0.00122
Brain_Hippocampus	DAGLB	3.2334	0.001223
LPS2	CPQ	-3.23315	0.001224
Brain_Cortex	EIF2B2	-3.2286	0.00124
Brain_Cerebellar_Hemisphere	CTSS	3.22018	0.00128
Brain_Cerebellar_Hemisphere	CTSS	3.22018	0.00128
Brain_Hypothalamus	COMMD10	-3.21282	0.00131
Brain_Putamen_basal_ganglia	CZIB	3.21055	0.00132
LPS24	CCDC58	-3.2121	0.00132
Brain_Cerebellum	COMMD10	-3.21034	0.001326
Brain_Cortex	ILF3-DT	-3.20577	0.001347
Brain_Cerebellar_Hemisphere	IRAK1BP1	-3.20478	0.00135
Brain_Putamen_basal_ganglia	COA8	3.2029	0.00136
Brain_Spinal_cord_cervical_c-1	NCK1-DT	-3.20279	0.001361
Brain_Cerebellar_Hemisphere	NPC1	3.19892	0.001379
Brain_Cerebellar_Hemisphere	NPC1	3.19892	0.001379
Brain_Cerebellum	ZNF324	3.19404	0.0014
Brain_Cerebellum	DHRS11	-3.19412	0.0014
Brain_Caudate_basal_ganglia	EXOC3	3.1918	0.00141
Brain_Cortex	ATP9A	3.1917	0.001414
Brain_Spinal_cord_cervical_c-1	MRPL18	3.1915	0.00142
Brain_Substantia_nigra	GTF2IRD2	-3.1893	0.00143
Brain_Cortex	SEC22C	3.18381	0.00145
Brain_Anterior_cingulate_cortex_BA24	SLPI	3.1819	0.00146
LPS24	PPP2R3C	-3.1784	0.00148
LPS2	BAZ2B	-3.1773	0.001486
Brain_Cerebellar_Hemisphere	CWF19L1	3.1717	0.00152
LPS24	ACYP1	3.171	0.00152
LPS24	ACYP1	3.171	0.00152
Brain_Cerebellum	CALCRL	-3.17158	0.00152
Brain_Cerebellum	CWF19L1	3.16485	0.001552
Brain_Caudate_basal_ganglia	LSM7	-3.15738	0.001592
Brain_Cerebellum	GDI2	-3.15696	0.001594
Brain_Cerebellum	NPC1	3.15576	0.0016
Brain_Cerebellum	NPC1	3.15576	0.0016
Brain_Hippocampus	GSTM1	3.15564	0.001601
Brain_Hippocampus	SNRPA	3.1504	0.00163
Brain_Hippocampus	SNRPA	3.1504	0.00163
Brain_Putamen_basal_ganglia	SNRPC	3.14299	0.00167
LPS24	OLFML3	-3.13865	0.0017
LPS24	OLFML3	-3.13865	0.0017
CD14	SETD3	-3.13804	0.001701
Brain_Putamen_basal_ganglia	BCAP29	3.1301	0.00175
Brain_Nucleus_accumbens_basal_ganglia	IRAK1BP1	-3.1257	0.00177
Brain_Cortex	C1GALT1	-3.1251	0.001778
Brain_Cortex	ASB8	-3.1232	0.001789
CD14	CTSH	-3.1203	0.00181
Brain_Frontal_Cortex_BA9	CYSTM1	3.1184	0.00182
Brain_Caudate_basal_ganglia	NPC1	3.11733	0.00182
Brain_Caudate_basal_ganglia	NPC1	3.11733	0.00182
Brain_Cerebellum	CCDC88B	-3.11818	0.00182
Brain_Cerebellar_Hemisphere	LTBR	-3.1165	0.00183
Brain_Cortex	DHX58	3.1146	0.00184
Brain_Cerebellum	HMG20A	-3.11522	0.00184
Brain_Putamen_basal_ganglia	CWF19L1	3.10882	0.00188
Brain_Anterior_cingulate_cortex_BA24	EIF2B2	-3.108	0.001884
Brain_Cerebellar_Hemisphere	ZDHHC24	-3.1041	0.00191
Brain_Frontal_Cortex_BA9	DHRS11	-3.10219	0.00192
Brain_Caudate_basal_ganglia	DHRS11	-3.1013	0.00193
Brain_Cerebellar_Hemisphere	DAGLB	3.0978	0.00195
Brain_Cerebellum	FADS1	-3.09704	0.001955
Brain_Nucleus_accumbens_basal_ganglia	RRP15	-3.0946	0.001971
Brain_Hypothalamus	SEC22C	3.0895	0.002005
Brain_Cerebellar_Hemisphere	STMN3	3.0893	0.00201
Brain_Caudate_basal_ganglia	NOB1	3.08862	0.00201
Brain_Frontal_Cortex_BA9	C1GALT1	-3.08799	0.00202
Brain_Hypothalamus	DHRS11	-3.08272	0.00205
Brain_Cerebellum	B3GAT3	3.08263	0.002052
Brain_Caudate_basal_ganglia	TOM1L1	-3.08055	0.00207
Brain_Cerebellum	CTSF	3.07722	0.002089
Brain_Cerebellum	CTSF	3.07722	0.002089
Brain_Frontal_Cortex_BA9	HSD17B12	3.0763	0.002096
Brain_Cerebellum	CERS2	3.07407	0.00211
Brain_Cerebellum	CERS2	3.07407	0.00211
Brain_Nucleus_accumbens_basal_ganglia	DHRS11	-3.07263	0.00212
Brain_Cortex	FRYL	-3.07208	0.00213
Brain_Cerebellar_Hemisphere	EHD4	3.06571	0.002172
Brain_Cortex	STMN3	3.0627	0.002193
Brain_Anterior_cingulate_cortex_BA24	SIVA1	3.0625	0.002195
Brain_Cerebellum	SGCB	-3.0609	0.00221
Brain_Cerebellar_Hemisphere	C1GALT1	-3.057	0.002236
IFN	CWF19L1	3.05577	0.00224
IFN	HSDL2	3.0453	0.00232
IFN	ACYP1	3.0432	0.00234
IFN	ACYP1	3.0432	0.00234
Brain_Frontal_Cortex_BA9	SNRPC	3.0432	0.00234
LPS24	PACSIN2	-3.0405	0.002362
Brain_Caudate_basal_ganglia	CTSF	3.03853	0.002377
Brain_Caudate_basal_ganglia	CTSF	3.03853	0.002377
Brain_Cortex	FAIM	3.03776	0.00238
Brain_Putamen_basal_ganglia	DHRS11	-3.0376	0.00238
Brain_Nucleus_accumbens_basal_ganglia	STMN3	3.03694	0.00239
Brain_Frontal_Cortex_BA9	CWF19L1	3.0352	0.002404
Brain_Hypothalamus	GPX1	-3.0302	0.002444
Brain_Hypothalamus	GPX1	-3.0302	0.002444
Brain_Anterior_cingulate_cortex_BA24	DHRS11	-3.02393	0.0025
Brain_Nucleus_accumbens_basal_ganglia	CWF19L1	3.0223	0.00251
Brain_Nucleus_accumbens_basal_ganglia	MTAP	-3.0216	0.002515
Brain_Frontal_Cortex_BA9	SGCB	-3.02048	0.00252
LPS24	LIPA	-3.0197	0.00253
LPS24	LIPA	-3.0197	0.00253
Brain_Cortex	PTK2	3.0179	0.002545
Brain_Hippocampus	COA8	3.0178	0.002546
Brain_Cerebellum	LTBR	-3.01593	0.002562
Brain_Cerebellum	SEMA6A-AS1	3.01521	0.002568
Brain_Putamen_basal_ganglia	TUFM	-3.01505	0.00257
Brain_Cerebellar_Hemisphere	RIT1	3.01418	0.00258
Brain_Nucleus_accumbens_basal_ganglia	TUFM	-3.01316	0.00259
Brain_Cerebellar_Hemisphere	TMCO6	-3.011	0.002604
IFN	CC2D1B	-3.0087	0.00262
Brain_Caudate_basal_ganglia	AKAP3	3.00845	0.00263
CD14	CERS2	3.00547	0.00265
CD14	CERS2	3.00547	0.00265
CD14	CC2D1B	-3.00533	0.00265
Brain_Caudate_basal_ganglia	ZKSCAN5	3.00382	0.002666
Brain_Hypothalamus	CWF19L1	3.002	0.00268
Brain_Putamen_basal_ganglia	POMGNT2	2.99722	0.002725
Brain_Frontal_Cortex_BA9	CR1	-2.99347	0.00276
Brain_Cortex	ALMS1	2.9914	0.00278
Brain_Substantia_nigra	PDCD5	2.9908	0.00278
Brain_Frontal_Cortex_BA9	ASB8	-2.9872	0.002815
Brain_Anterior_cingulate_cortex_BA24	NCK1-DT	-2.9864	0.00282
Brain_Cortex	TMEM106C	-2.983	0.002855
Brain_Substantia_nigra	EXOC3	2.9825	0.00286
Brain_Hypothalamus	C1GALT1	-2.98271	0.00286
Brain_Cortex	NPC1	2.982	0.002864
Brain_Cortex	NPC1	2.982	0.002864
Brain_Caudate_basal_ganglia	IRAK1BP1	-2.97704	0.00291
Brain_Caudate_basal_ganglia	SNRPC	2.97523	0.00293
IFN	UPF3A	-2.975	0.00293
Brain_Putamen_basal_ganglia	ATP9A	2.9731	0.002948
Brain_Frontal_Cortex_BA9	ARHGAP27	2.9726	0.00295
Brain_Frontal_Cortex_BA9	ARHGAP27	2.9726	0.00295
Brain_Frontal_Cortex_BA9	EIF2B2	-2.9731	0.00295
LPS2	COPS7A	2.97095	0.002969
LPS2	COPS7A	2.97095	0.002969
Brain_Cerebellum	EXOC3	2.96095	0.003067
CD14	STMN3	-2.9608	0.00307
Brain_Cortex	TRAF1	2.9605	0.003071
Brain_Spinal_cord_cervical_c-1	ASB8	-2.9603	0.003073
Brain_Cerebellum	FAIM	2.95881	0.003088
Brain_Cortex	RNF141	2.95867	0.00309
Brain_Hippocampus	FAIM	2.958	0.003096
Brain_Frontal_Cortex_BA9	COX7A1	2.9549	0.003127
Brain_Putamen_basal_ganglia	PPP2R3C	-2.9551	0.00313
Brain_Cerebellum	COPRS	-2.9511	0.00317
Brain_Cortex	AKAP3	2.9453	0.003227
IFN	PLCL1	2.9441	0.00324
Brain_Frontal_Cortex_BA9	FIBP	-2.942	0.003261
Brain_Cerebellar_Hemisphere	TMEM60	-2.94016	0.00328
Brain_Cerebellar_Hemisphere	TMEM60	-2.94016	0.00328
LPS2	NDUFAF6	2.93644	0.00332
IFN	PTK2	2.93339	0.00335
Brain_Hippocampus	HVCN1	2.9333	0.003354
Brain_Cerebellum	PLCL1	-2.93246	0.00336
Brain_Cerebellum	NAT8	-2.93032	0.00339
Brain_Cerebellum	PCCB	-2.92747	0.003417
Brain_Anterior_cingulate_cortex_BA24	RRP15	-2.92554	0.00344
Brain_Nucleus_accumbens_basal_ganglia	COA8	2.92453	0.00345
Brain_Spinal_cord_cervical_c-1	UBA6	2.9243	0.00345
Brain_Cerebellum	VTI1B	2.92407	0.00345
Brain_Caudate_basal_ganglia	TMA7	-2.9225	0.00347
Brain_Cerebellar_Hemisphere	DHRS11	-2.9209	0.00349
Brain_Cerebellum	STAT2	2.91276	0.003583
Brain_Cortex	SURF6	-2.9094	0.003621
Brain_Putamen_basal_ganglia	RRP15	-2.90903	0.00363
Brain_Cortex	LSM7	-2.9086	0.003631
Brain_Cerebellar_Hemisphere	DCAF7	2.90714	0.00365
Brain_Spinal_cord_cervical_c-1	EIF2B2	-2.90633	0.00366
LPS2	MAIP1	2.901	0.00372
Brain_Caudate_basal_ganglia	GUK1	-2.89905	0.00374
Brain_Caudate_basal_ganglia	GUK1	-2.89905	0.00374
Brain_Caudate_basal_ganglia	LTBR	-2.89763	0.00376
Brain_Hippocampus	FADS1	-2.898	0.00376
Brain_Hypothalamus	MDFIC	2.89699	0.00377
Brain_Spinal_cord_cervical_c-1	SLC22A23	2.8966	0.00377
LPS2	HBP1	2.8933	0.00381
IFN	EIF2B2	-2.8926	0.00382
Brain_Caudate_basal_ganglia	LDLRAD3	2.8924	0.003823
Brain_Nucleus_accumbens_basal_ganglia	CTSB	2.89167	0.00383
Brain_Hippocampus	CTSK	2.89175	0.003831
Brain_Frontal_Cortex_BA9	ART3	-2.89119	0.00384
CD14	LIPA	-2.8907	0.003844
CD14	LIPA	-2.8907	0.003844
Brain_Cerebellum	DAGLB	2.88859	0.00387
Brain_Hippocampus	B3GAT3	2.8878	0.00388
Brain_Cortex	FIBP	-2.88437	0.00392
Brain_Cerebellar_Hemisphere	MTRF1	-2.884	0.00393
Brain_Cerebellum	TMCO6	-2.8791	0.003988
Brain_Cerebellum	NUMB	-2.87881	0.00399
Brain_Frontal_Cortex_BA9	WASHC2C	2.87715	0.004013
Brain_Caudate_basal_ganglia	SPATA20	-2.87605	0.00403
Brain_Hippocampus	NCK1-DT	-2.8725	0.004072
CD14	CCDC58	-2.8721	0.004077
Brain_Amygdala	HBP1	2.8719	0.00408
Brain_Spinal_cord_cervical_c-1	ARSA	-2.872	0.00408
Brain_Nucleus_accumbens_basal_ganglia	PCCB	-2.87045	0.004099
Brain_Anterior_cingulate_cortex_BA24	SNRPC	2.87	0.0041
Brain_Anterior_cingulate_cortex_BA24	EXOC3	2.8665	0.00415
Brain_Caudate_basal_ganglia	EDEM2	2.8625	0.0042
CD14	EIF2B2	-2.86065	0.004228
Brain_Substantia_nigra	B3GAT3	2.8603	0.00423
LPS24	EIF2B2	-2.8603	0.00423
LPS2	EIF2B2	-2.86065	0.00423
LPS2	LITAF	-2.86031	0.004232
LPS2	LITAF	-2.86031	0.004232
LPS2	LITAF	-2.86031	0.004232
Brain_Putamen_basal_ganglia	PSMD4	-2.85911	0.00425
Brain_Putamen_basal_ganglia	PSMD4	-2.85911	0.00425
Brain_Putamen_basal_ganglia	PSMD4	-2.85911	0.00425
Brain_Amygdala	EFEMP2	2.8562	0.004287
Brain_Amygdala	AKAP3	2.8558	0.00429
Brain_Cortex	EIF3C	-2.8556	0.0043
LPS24	NIBAN1	-2.85424	0.00431
Brain_Hippocampus	GNGT2	-2.8535	0.00432
Brain_Spinal_cord_cervical_c-1	NCOA7	-2.8528	0.00433
Brain_Cortex	SNRPC	2.85034	0.00437
Brain_Hypothalamus	MRPL58	2.85014	0.00437
Brain_Hypothalamus	MRPL58	2.85014	0.00437
Brain_Hypothalamus	DNAJC28	2.8495	0.004378
Brain_Anterior_cingulate_cortex_BA24	HSCB	2.8464	0.00442
Brain_Anterior_cingulate_cortex_BA24	HSCB	2.8464	0.00442
Brain_Nucleus_accumbens_basal_ganglia	NUP54	-2.84681	0.00442
Brain_Cerebellum	C1GALT1	-2.84455	0.00445
Brain_Amygdala	SAAL1	2.8443	0.004452
Brain_Caudate_basal_ganglia	CCDC88B	-2.84334	0.004464
Brain_Caudate_basal_ganglia	CWF19L1	2.84231	0.004479
Brain_Cerebellar_Hemisphere	COG4	2.83546	0.00458
Brain_Cerebellar_Hemisphere	ARHGEF10L	-2.83397	0.0046
Brain_Nucleus_accumbens_basal_ganglia	SNRPC	2.8306	0.00465
Brain_Hypothalamus	RRP15	-2.83037	0.00465
LPS2	RAC1	-2.8273	0.00469
LPS2	RAC1	-2.8273	0.00469
Brain_Putamen_basal_ganglia	TMEM184B	-2.826	0.00471
Brain_Cerebellum	AKAP3	2.82344	0.004751
LPS24	PRDX2	2.8227	0.004762
CD14	PTK2	2.819	0.004821
Brain_Anterior_cingulate_cortex_BA24	VPS29	2.8155	0.00487
Brain_Putamen_basal_ganglia	CDK18	2.81521	0.00487
Brain_Substantia_nigra	DHRS11	-2.8155	0.00487
Brain_Frontal_Cortex_BA9	MRPL55	-2.81504	0.00488
Brain_Frontal_Cortex_BA9	MRPL55	-2.81504	0.00488
LPS2	BCL10	-2.81313	0.00491
Brain_Amygdala	EIF2B2	-2.811	0.00494
Brain_Frontal_Cortex_BA9	FADS1	-2.8099	0.004955
Brain_Frontal_Cortex_BA9	CCDC58	-2.8099	0.004956
Brain_Cerebellum	FMNL3	2.80662	0.005006
Brain_Frontal_Cortex_BA9	PDCD5	2.8028	0.005066
Brain_Putamen_basal_ganglia	TOX4	2.8016	0.00508
Brain_Putamen_basal_ganglia	EIF2B2	-2.8022	0.00508
Brain_Amygdala	BRMS1	-2.8004	0.005104
Brain_Amygdala	BRMS1	-2.8004	0.005104
Brain_Caudate_basal_ganglia	PDCD5	2.80016	0.005108
Brain_Caudate_basal_ganglia	NAT8	-2.79994	0.00511
Brain_Hypothalamus	HBS1L	-2.80002	0.00511
Brain_Cortex	DHRS11	-2.7997	0.00512
Brain_Cortex	PDCD5	2.79817	0.005139
Brain_Anterior_cingulate_cortex_BA24	PSMD4	-2.79363	0.00521
Brain_Anterior_cingulate_cortex_BA24	PSMD4	-2.79363	0.00521
Brain_Anterior_cingulate_cortex_BA24	PSMD4	-2.79363	0.00521
Brain_Putamen_basal_ganglia	SDHA	2.79167	0.005244
Brain_Substantia_nigra	DHRS4L2	-2.7895	0.00528
Brain_Cortex	HMG20A	-2.7887	0.00529
IFN	NMRAL1	-2.7888	0.00529
Brain_Putamen_basal_ganglia	SPATA20	-2.789	0.00529
Brain_Putamen_basal_ganglia	GMPPB	-2.78764	0.005309
Brain_Cerebellar_Hemisphere	CLN8	-2.78548	0.005345
Brain_Cerebellar_Hemisphere	CLN8	-2.78548	0.005345
Brain_Cortex	LTBR	-2.7849	0.005354
Brain_Cerebellum	HSD17B12	2.78125	0.005415
LPS2	C4orf3	2.7803	0.00543
Brain_Hippocampus	NMT1	-2.77985	0.00544
Brain_Nucleus_accumbens_basal_ganglia	PSMA4	-2.78001	0.00544
Brain_Spinal_cord_cervical_c-1	B3GAT3	2.7793	0.00545
IFN	GNPDA1	-2.7759	0.005505
Brain_Nucleus_accumbens_basal_ganglia	RBM43	2.77569	0.00551
LPS2	LTBR	-2.77482	0.005523
Brain_Cerebellar_Hemisphere	COMMD10	-2.7747	0.005525
IFN	MAF	2.7726	0.005561
Brain_Spinal_cord_cervical_c-1	RPL7L1	2.7699	0.00561
Brain_Anterior_cingulate_cortex_BA24	RAB5C	-2.76894	0.00562
Brain_Anterior_cingulate_cortex_BA24	RAB5C	-2.76894	0.00562
Brain_Frontal_Cortex_BA9	ATP9A	2.76873	0.00563
Brain_Amygdala	TUFM	-2.765	0.00569
Brain_Frontal_Cortex_BA9	POMGNT2	2.7631	0.005726
Brain_Hippocampus	SPATA20	-2.76112	0.00576
Brain_Cerebellum	NAGK	-2.7586	0.0058
IFN	HIKESHI	-2.7554	0.00586
Brain_Frontal_Cortex_BA9	AKAP3	2.7515	0.005933
Brain_Substantia_nigra	NUP54	-2.7512	0.00594
Brain_Cerebellar_Hemisphere	CCDC88B	-2.748	0.006
IFN	TBXAS1	-2.7416	0.00611
IFN	TBXAS1	-2.7416	0.00611
Brain_Nucleus_accumbens_basal_ganglia	FAIM	2.74132	0.006119
IFN	SPECC1	-2.74149	0.00612
Brain_Cerebellar_Hemisphere	AKAP3	2.7401	0.00614
LPS2	TNFAIP6	2.7355	0.006229
IFN	UQCC1	-2.7355	0.00623
Brain_Cortex	METTL14	2.73382	0.00626
Brain_Spinal_cord_cervical_c-1	EXOC3	2.73373	0.00626
Brain_Cortex	MYO9B	2.73289	0.006278
Brain_Caudate_basal_ganglia	B3GAT3	2.73096	0.006315
Brain_Frontal_Cortex_BA9	CCDC88B	-2.7276	0.006379
Brain_Nucleus_accumbens_basal_ganglia	KIZ	-2.72656	0.0064
Brain_Anterior_cingulate_cortex_BA24	PDCD5	2.7259	0.00641
Brain_Caudate_basal_ganglia	ZMAT2	-2.7241	0.00645
Brain_Caudate_basal_ganglia	NMRAL1	-2.72084	0.00651
Brain_Cortex	GORAB	-2.72049	0.00652
Brain_Hippocampus	TMCO6	-2.7205	0.00652
Brain_Cortex	NMRAL1	-2.712	0.00669
Brain_Cortex	GTF2IRD2	-2.7118	0.006693
Brain_Cerebellar_Hemisphere	FADS1	-2.7113	0.0067
Brain_Amygdala	PTK2	2.7105	0.006718
Brain_Frontal_Cortex_BA9	BCAP29	2.70601	0.00681
Brain_Frontal_Cortex_BA9	HBS1L	-2.7055	0.00682
Brain_Cortex	PCDHB3	2.70519	0.006827
Brain_Hypothalamus	SPATA20	-2.70293	0.00687
Brain_Anterior_cingulate_cortex_BA24	LIAS	2.69911	0.00695
Brain_Nucleus_accumbens_basal_ganglia	AKAP3	2.6982	0.006972
Brain_Putamen_basal_ganglia	CCDC88B	-2.6981	0.006974
Brain_Caudate_basal_ganglia	ALDH2	-2.69794	0.00698
IFN	TIFA	-2.69802	0.00698
IFN	TIFA	-2.69802	0.00698
IFN	TTYH2	2.69693	0.007
IFN	TTYH2	2.69693	0.007
Brain_Spinal_cord_cervical_c-1	HMG20A	-2.6945	0.00705
CD14	FAIM	2.6941	0.007058
Brain_Amygdala	EXOC3	2.69101	0.00712
Brain_Hippocampus	POMGNT2	2.6911	0.007123
Brain_Anterior_cingulate_cortex_BA24	GPX1	-2.6906	0.00713
Brain_Anterior_cingulate_cortex_BA24	GPX1	-2.6906	0.00713
LPS24	BCL10	-2.69009	0.00714
Brain_Nucleus_accumbens_basal_ganglia	SAAL1	2.6878	0.00719
Brain_Caudate_basal_ganglia	EIF2B2	-2.6875	0.007199
LPS24	LEPROT	-2.68662	0.00722
Brain_Cortex	S1PR5	-2.68517	0.007249
Brain_Cerebellum	CCDC58	-2.68501	0.007253
Brain_Caudate_basal_ganglia	RIC8A	2.68157	0.007328
Brain_Frontal_Cortex_BA9	ITFG1	2.67665	0.00744
Brain_Cerebellar_Hemisphere	GORAB	-2.66562	0.00768
Brain_Frontal_Cortex_BA9	FAIM	2.66542	0.007689
Brain_Cerebellum	RHPN2	2.6641	0.00772
Brain_Anterior_cingulate_cortex_BA24	MORN1	-2.66266	0.00775
Brain_Cortex	APOBEC3C	2.6595	0.00783
Brain_Nucleus_accumbens_basal_ganglia	GTF2IRD2	-2.65945	0.00783
Brain_Spinal_cord_cervical_c-1	LCA5L	-2.6589	0.00784
Brain_Spinal_cord_cervical_c-1	SPATA20	-2.6585	0.00785
Brain_Putamen_basal_ganglia	NMRAL1	-2.65741	0.00787
Brain_Nucleus_accumbens_basal_ganglia	BET1L	2.6573	0.00788
IFN	ZNF664	-2.6538	0.007958
IFN	ZNF664	-2.6538	0.007958
Brain_Putamen_basal_ganglia	IGFBP4	2.6517	0.00801
Brain_Putamen_basal_ganglia	IGFBP4	2.6517	0.00801
LPS2	BANF1	-2.65141	0.00802
LPS2	BANF1	-2.65141	0.00802
Brain_Cortex	COA8	2.6502	0.00804
Brain_Cortex	XRN2	-2.6473	0.008113
Brain_Anterior_cingulate_cortex_BA24	PPP2R3C	-2.6467	0.008129
Brain_Cerebellum	RETREG2	2.6461	0.00814
Brain_Anterior_cingulate_cortex_BA24	TPP1	2.64431	0.00819
Brain_Putamen_basal_ganglia	NDUFB8	-2.64359	0.0082
Brain_Putamen_basal_ganglia	NDUFB8	-2.64359	0.0082
Brain_Anterior_cingulate_cortex_BA24	NMT1	-2.64269	0.00822
Brain_Caudate_basal_ganglia	POMGNT2	2.6424	0.00823
Brain_Caudate_basal_ganglia	SUCLG2	-2.6426	0.00823
Brain_Caudate_basal_ganglia	VPS35L	2.63764	0.00835
LPS24	CDKN2B	2.63614	0.00839
Brain_Cortex	NAT8	-2.6358	0.00839
IFN	LTBR	-2.6359	0.008392
Brain_Cortex	DPM2	-2.6344	0.008429
Brain_Nucleus_accumbens_basal_ganglia	DPM2	-2.6344	0.008429
Brain_Cortex	DPM2	-2.6344	0.008429
Brain_Nucleus_accumbens_basal_ganglia	DPM2	-2.6344	0.008429
Brain_Nucleus_accumbens_basal_ganglia	OGFR	-2.63427	0.00843
LPS2	PPP3R1	-2.6339	0.008441
IFN	CCDC88B	-2.6337	0.00845
Brain_Caudate_basal_ganglia	GNPTG	-2.63107	0.00851
Brain_Spinal_cord_cervical_c-1	TMA7	-2.63049	0.008526
Brain_Hippocampus	EXOC3	2.6295	0.00855
Brain_Nucleus_accumbens_basal_ganglia	POMGNT2	2.62688	0.008617
IFN	HBP1	-2.6207	0.00878
Brain_Caudate_basal_ganglia	ZFYVE21	2.61933	0.00881
IFN	OSBPL2	2.618	0.00885
Brain_Cerebellum	GTF2IRD2	-2.61368	0.00896
Brain_Amygdala	HBS1L	-2.6133	0.00897
Brain_Nucleus_accumbens_basal_ganglia	RNASEH2C	2.6107	0.00903
Brain_Cortex	EXOC3	2.60788	0.009111
Brain_Anterior_cingulate_cortex_BA24	RHPN2	2.6075	0.00912
LPS2	CC2D1B	-2.60598	0.00916
Brain_Frontal_Cortex_BA9	SPATA20	-2.60517	0.00918
Brain_Cerebellum	ZNF324B	-2.60523	0.00918
Brain_Caudate_basal_ganglia	TUFM	-2.60362	0.00922
Brain_Caudate_basal_ganglia	ATP6V0A2	-2.60332	0.00923
Brain_Substantia_nigra	SPATA20	-2.60347	0.00923
Brain_Cerebellar_Hemisphere	STAT2	2.602	0.00927
IFN	GMIP	2.60081	0.0093
Brain_Amygdala	SPATA20	-2.60028	0.00931
Brain_Cerebellum	STMN3	2.6002	0.009318
Brain_Anterior_cingulate_cortex_BA24	NMRAL1	-2.5992	0.00935
Brain_Caudate_basal_ganglia	FAIM	2.5976	0.00939
LPS24	TIFA	-2.5972	0.0094
LPS24	TIFA	-2.5972	0.0094
Brain_Hypothalamus	EIF2B2	-2.5941	0.009485
Brain_Cerebellum	CLN8	-2.59301	0.00951
Brain_Cerebellum	CLN8	-2.59301	0.00951
Brain_Cortex	PDAP1	-2.593	0.009513
Brain_Cerebellum	MYO15B	2.59277	0.00952
Brain_Putamen_basal_ganglia	RUNX2	-2.59263	0.00952
Brain_Nucleus_accumbens_basal_ganglia	GSTM4	2.5925	0.009527
Brain_Substantia_nigra	DDB1	-2.5915	0.00956
Brain_Cerebellum	RPP25L	2.5912	0.009563
Brain_Cerebellum	RPP25L	2.5912	0.009563
Brain_Caudate_basal_ganglia	HBP1	2.59063	0.00958
Brain_Cerebellum	FCGBP	2.59045	0.00959
Brain_Spinal_cord_cervical_c-1	TUFM	-2.58941	0.00961
CD14	ILF3-DT	-2.58756	0.00967
Brain_Hypothalamus	CSTB	-2.5869	0.009684
Brain_Caudate_basal_ganglia	RPS26	2.5857	0.00972
Brain_Cerebellum	SURF6	-2.5852	0.009731
Brain_Caudate_basal_ganglia	PSMA4	-2.58444	0.009754
Brain_Putamen_basal_ganglia	HP	-2.58301	0.00979
Brain_Putamen_basal_ganglia	HBS1L	-2.58318	0.00979
Brain_Nucleus_accumbens_basal_ganglia	HBS1L	-2.5833	0.00979
Brain_Caudate_basal_ganglia	FAM86B2	-2.5811	0.00985
Brain_Nucleus_accumbens_basal_ganglia	NPAT	-2.5793	0.0099
Brain_Substantia_nigra	CDKN2AIPNL	2.5791	0.00991
LPS2	CLN8	-2.5782	0.009932
LPS2	CLN8	-2.5782	0.009932
